# Risk factors for breast cancer subtypes by race and ethnicity: A scoping review of the literature

**DOI:** 10.1101/2024.03.18.24304210

**Authors:** Amber N Hurson, Thomas U Ahearn, Hela Koka, Brittany D Jenkins, Alexandra R Harris, Sylvia Roberts, Sharon Fan, Jamirra Franklin, Gisela Butera, Renske Keeman, Audrey Y Jung, Pooja Middha, Gretchen L Gierach, Xiaohong R Yang, Jenny Chang-Claude, Rulla M Tamimi, Melissa A Troester, Elisa V Bandera, Mustapha Abubakar, Marjanka K Schmidt, Montserrat Garcia- Closas

## Abstract

**Background:** Breast cancer is comprised of distinct molecular subtypes. Studies have reported differences in risk factor associations with breast cancer subtypes, especially by tumor estrogen receptor (ER) status, but their consistency across racial and ethnic populations has not been comprehensively evaluated.

**Methods:** We conducted a qualitative, scoping literature review using the Preferred Reporting Items for Systematic Reviews and Meta-analysis, extension for Scoping Reviews to investigate consistencies in associations between 18 breast cancer risk factors (reproductive, anthropometric, lifestyle, and medical history) and risk of ER-defined subtypes in women who self-identify as Asian, Black or African American, Hispanic or Latina, or White. We reviewed publications between January 1, 1990 and July 1, 2022. Etiologic heterogeneity evidence (convincing, suggestive, none, or inconclusive) was determined by expert consensus.

**Results:** Publications per risk factor ranged from 14 (benign breast disease history) to 66 (parity). Publications were most abundant for White women, followed by Asian, Black or African American, and Hispanic or Latina women. Etiologic heterogeneity evidence was strongest for parity, followed by age at first birth, post-menopausal BMI, oral contraceptive use, and estrogen-only and combined menopausal hormone therapy. Evidence was limited for other risk factors. Findings were consistent across racial and ethnic groups, although the strength of evidence varied.

**Conclusion:** The literature supports etiologic heterogeneity by ER for some established risk factors that are consistent across race and ethnicity groups. However, in non-White populations evidence is limited. Larger, more comparable data in diverse populations is needed to better characterize breast cancer etiologic heterogeneity.
