## Supplementary material for "Risk factors for breast cancer subtypes by race and ethnicity: A scoping review of the literature": Table S2

### Sheet: TabS2 Parity
Supplementary Table 2. Published case-control and case-only estimates for the association between parity and breast cancer risk.
Author [ref.]	Year	Study population	Country	Age (years)	Study design	Individual/Pooled	Self reported race and ethnicity	Comparison	Tumor Subtype	Index Subjects, N	Reference Subjects, N	Estimate (95% CI)	p-heterogeneity
Case-control estimates
Ambrosone [1]	2014(b)	Women's Circle of Health Study	US	20-75	Case-control	Individual study	Black or African American	≥2 vs. 0 births	ER+	559	1015	0.82 (0.59, 1.16)	Not reported
									Triple negative	131	1015	1.92 (0.99, 3.72)
Anderson [2]	2017	Danish Breast Cancer Group	Denmark	20-84	Prospective cohort	Individual study	White	≥4 vs. 1 birth	ER+	33631	30,976,395 PY	0.71 (0.67, 0.75)	<0.001
									ER-	9123	30,976,395 PY	1.07 (0.84, 1.37)
Bao [3]	2011	Shanghai Breast Cancer Study	China	25-64	Case-control	Individual study	Asian	≥3 vs. 1 birth	ER+	1617	3330	0.78 (0.58, 1.06)	0.96
									ER-	925	3330	0.63 (0.43, 0.91)
Barnes [4]	2011	The MARIE study	Germany	50-75	Case-control	Individual study	White	≥3 vs. 0 births	ER+	2436	6386	0.89 (0.73, 1.07)	Not reported
									ER-PR-	540	6386	0.88 (0.60, 1.3)
Bertrand [5]	2017(a)	Black Women's Health Study	US	21-69	Prospective cohort	Individual study	Black or African American	≥3 vs. 0 births	ER+	1023	881,204 PY	0.78 (0.64, 0.96)	Not reported
									ER-	536	881,204 PY	1.06 (0.81, 1.39)
Brandão [6]	2021	Mozambican Breast Cancer cohort	Mozambique	54 (26.3)	Case-control	Individual study	Black or African American	≥6 vs. ≤1 births	HR+	72	638	0.22 (0.08, 0.64)	Not reported
									Triple negative	31	638	0.81 (0.17, 3.79)
Brinton [7]	2014	NIH-AARP Diet and Health Cohort Study	US	50-71	Prospective cohort	Individual study	White	≥3 vs. 0 births	ER+	3126	190,872 at risk	0.77 (0.67, 0.88)	Not reported
									ER-	626	190,872 at risk	0.97 (0.72, 1.23)
Britton [8]	2002	Women's Interview Study of Health	US	20-44	Case-control	Individual study	White	≥1 vs. 0 births	ER+	734	1397	0.76 (0.57, 1.03)	Not reported
									ER-	478	1397	0.86 (0.61, 1.21)
Butt [9]	2009	Malmo Diet and Cancer Study	Sweden	57.3 (7.9)	Prospective cohort	Individual study	White	≥3 vs. 1 birth	ER+	397	14,092 at risk	1.14 (0.82, 1.58)	Not reported
									ER-	59	14,092 at risk	1.04 (0.47, 2.32)
Cerne [10]	2012	Institute of Oncology, Ljubljana	Slovenia	61.6 (5.8)	Case-control	Individual study	White	≥3 vs. 0 births	ER+PR+	454	709	1.13 (0.51, 2.51)	Not reported
									ER-PR-	106	709	2.09 (0.36, 10.27)
Cui [11]	2014	Nashville Breast Health Study	US	25-75	Case-control	Individual study	White	≥3 vs. 0 births	ER+	1122	1961	0.72 (0.56, 0.92)	Not reported
									ER-	358	1961	0.87 (0.60, 1.28)
							Black or African American	≥3 vs. 0 births	ER+	261	345	1.00 (0.57, 1.74)	Not reported
									ER-	125	345	1.09 (0.51, 2.32)
Cummings [12]	2005	Study of Osteoporotic Fractures	US	70.3 (5.4)	Prospective cohort	Individual study	White	Per 1.6 births	ER+	196	7,676 at risk	1.00 (0.80, 1.10)	N/A
Cotterchio [13]	2003	Women's Health Study and Enhanced Cancer Surveillance Study	Canada	25-74	Case-control	Pooled study	White	≥3 vs. 0 births	ER+PR+	1889	3666	0.63 (0.49, 0.82)	Not reported
									ER-PR-	732	3666	0.77 (0.53, 1.12)
Dey [14]	2009	Regional Cancer Center, Trivandrum, Kerala	India	Not reported	Case-control	Individual study	Asian	≥1 vs. 0 births	ER+	323	1208	0.70 (0.39, 1.28)	Not reported
									ER-	577	1208	0.83 (0.48, 1.42)
Ellingjord-Dale [15]	2017	Norwegian Breast Cancer Screening Program	Norway	50-69	Case-control	Individual study	White	>4 vs. 0 pregnancies	ER+	3743	18126	0.56 (0.47, 0.67)	0.03
									Triple negative	386	1854	0.70 (0.41, 1.21)
Figueroa [16]	2020	Ghana Breast Health Study	Ghana	18-74	Case-control	Individual study	Black or African American	≥5 vs. 0 births	ER+	390	2096	0.47 (0.25, 0.88)	Not reported
									ER-	751	2096	0.83 (0.45, 1.50)
Fortner [17]	2019	Nurses' Health Study and Nurses' Health Study II	US	25-55	Prospective cohort	Pooled study	White	≥4 vs. 1 birth	ER+	7256	4,543,555 PY	0.91 (0.82, 1.00)	0.02
									ER-	1769	4,548,670 PY	1.08 (0.89, 1.31)
Gaudet [18]	2018	Cancer Prevention Study-II Nutrition Cohort; Melbourne Collaborative Cohort Study; National Institutes of Health-AARP Diet and Health Study; Nurses' Health Study; Nurses' Health Study-II; Prostate, Lung, Colorectal, and Ovarian Cancer Screening cohort; Swedish Mammographic Cohort; Swedish Women's Lifestyle and Health Study; Women's Health Initiative Observational Study	Australia, Sweden, US	54.3 (14.3)	Prospective cohort	Pooled study	White	≥4 vs. 1 birth	Luminal	8671	606,025 at risk	0.90 (0.83, 0.98)	Not reported
									Triple negative	1034	606,025 at risk	0.92 (0.73, 1.16)
Gaudet [19]	2011	Cancer and Steroid Hormone Study	US	20-56	Case-control	Individual study	White	≥1 vs. 0 births	Luminal A	455	3432	0.33 (0.16, 0.68)	0.066
									Triple negative	246	3432	0.93 (0.35, 2.42)
Gomes [20]	2022	Fundação Assistencial da Paraíba, Campina Grande and Hospital Napoleão Laureano, João Pessoa	Brazil	54.9 (12.3)	Case-control	Individual study	Hispanic or Latina	≥1 vs. 0 births	Luminal	229	321	0.96 (0.61, 1.50)	0.307
									Triple negative	43	321	3.33 (0.78, 14.25)
Holm [21]	2017	Karolinska Mammography Project for Risk Prediction of Breast Cancer and LIBRO-1 Study	Sweden	25-88	Case-control	Pooled study	White	>2 vs. 0 births	Luminal	2061	15939	0.62 (0.53, 0.73)	0.58
									Basal-like	154	15939	0.95 (0.63, 1.58)
Horn [22]	2014(a)	Nord-Trøndelag County	Norway	48 (40-58) IQR	Prospective cohort	Individual study	White	≥4 vs. 1 birth	Luminal	618	667,461 PY	0.55 (0.41, 0.74)	Not reported
									Basal-like	58	667,461 PY	0.53 (0.21, 1.38)
Iwasaki [23]	2007(a)	Japan Public Health Center-based Prospective Study	Japan	40-69	Prospective cohort	Individual study	Asian	Per 1 birth	ER+	136	55,537 at risk	0.85 (0.73, 1.01)	0.65
									ER-	85	55,537 at risk	0.80 (0.65, 0.99)
Jeong [24]	2017	Korea Breast Cancer Study	South Korea	51.5 (8.0)	Case-control	Individual study	Asian	≥3 vs. 0 births	Luminal	8734	32380	0.42 (0.38, 0.46)	<0.001
									Triple negative	3256	32380	0.92 (0.73, 1.15)
John [25]	2020	Breast Cancer Etiology in Minorities Study	US	Not reported	Case-control	Pooled study	White	≥4 vs. 1 birth	HR+	1298	2095	0.81 (0.60, 1.10)	0.93
									ER-PR-	263	2095	0.60 (0.34, 1.05)
							Black or African American	≥4 vs. 1 birth	HR+	431	576	1.03 (0.65, 1.63)	0.31
									ER-PR-	188	576	0.60 (0.33, 1.10)
							Asian	≥4 vs. 1 birth	HR+	1327	1633	0.57 (0.42, 0.77)	0.98
									ER-PR-	346	1633	0.50 (0.30, 0.81)
							Hispanic or Latina	≥4 vs. 1 birth	HR+	1148	2160	0.55 (0.41, 0.74)	0.048
									ER-PR-	373	2160	0.83 (0.52, 1.3)
Jung [26]	2022	Breast Cancer Association Consortium	Australia, Canada, China, Cyprus, Finland, France, Germany, Greece, Israel, Italy, Netherlands, Poland, Spain, Sweden, UK, US	58.0 (15.0)	Case-control	Pooled study	White	≥3 vs. 0 births	Luminal A-like	12300	70406	0.60 (0.54, 0.67)	<0.001
									Triple negative	3507	70406	1.10 (0.94, 1.30)
Kreiger [27]	1991	Princess Margaret Hospital, Toronto	Canada	20-69	Case-control	Individual study	White	≥4 vs. 0 births	ER+	351	1214	0.67 (0.41, 1.10)	Not reported
									ER-	177	1214	1.38 (0.64, 2.96)
Lee [28]	2020	Three public hospitals	Hong Kong	20-84	Case-control	Individual study	Asian	≥3 vs. 0 births	Triple negative	137	294	2.17 (0.92, 5.11)	Not reported
Li [29]	2013	Seattle-Puget Sound metropolitan area	US	20-44	Case-control	Individual study	White	≥3 vs. 1 birth	ER+	574	753	0.70 (0.50, 0.90)	0.425
									Triple negative	133	753	0.70 (0.40, 1.20)
Ma [30]	2017	Women's Contraceptive and Reproductive Experiences Study, Women's Breast Carcinoma in situ Study, and Women's Learning the Influence of Family and Environment Study	US	47.3 (7.4) cases, 47.9 (8.1) controls	Case-control	Pooled study	White	≥3 vs. 0 births	Luminal A-like	1022	1412	0.60 (0.45, 0.79)	0.48
									Triple negative	302	1412	0.69 (0.45, 1.05)
							Black or African American	≥3 vs. 0 births	Luminal A-like	306	828	0.76 (0.43, 1.36)	0.12
									Triple negative	197	828	1.24 (0.60, 2.57)
Ma [31]	2006	Los Angeles County Cancer Surveillance Program	US	20-49	Case-control	Individual study	White	≥4 vs. 0 births	ER+PR+	854	440	0.47 (0.28, 0.80)	Not reported
									ER-PR-	385	440	0.72 (0.39, 1.33)
Nichols [32]	2019	Premenopausal Breast Cancer Collaborative Group	Australia, Canada, Denmark, France, Germany, Greece, Italy, Japan, Netherlands, Norway, Singapore, Spain, Sweden, UK, US	<55	Prospective cohort	Pooled study	White	Per birth	ER+	6480	6,344,743 PY	0.85 (0.83, 0.87)	Not reported
									ER-	2086	6,344,743 PY	0.90 (0.86, 0.94)
Nichols [33]	2005	Six hospitals in Vietnam and one hospital in China	China, Vietnam	41 (24-57)	Case-control	Individual study	Asian	>5 vs. 0 births	ER+	280	649	0.17 (0.07, 0.46)	Not reported
									ER-	176	649	0.53 (0.18, 1.56)
Ntirenganya [34]	2021	University Teaching Hospital of Kigali and Butaro Cancer Center of Excellence	Rwanda	41 (18-50)	Case-control	Individual study	Black or African American	≥1 vs. 0 births	Luminal	67	170	0.63 (0.27, 1.47)	Not reported
									Triple negative	22	170	0.93 (0.18, 4.70)
Palmer [35]	2014	African American Breast Cancer Epidemiology and Risk Consortium	US	20-75	Case-control	Pooled study	Black or African American	≥4 vs. 1 birth	ER+	2003	11471	0.91 (0.78, 1.07)	Not reported
									Triple negative	494	11471	1.27 (0.93, 1.75)
Phipps [36]	2011(a)	Women's Health Initiative	US	50-79	Prospective cohort	Individual study	White	≥3 vs. 1 births	ER+	2210	132,064 non-cases	0.88 (0.74, 1.04)	Not reported
									Triple negative	283	132,064 non-cases	1.46 (0.82, 2.63)
Potter [37]	1995	Iowa Women's Health Study	US	55-69	Prospective cohort	Individual study	White	≥3 v.s 0 births	ER+	513	482,038 PY	0.79 (0.57, 1.08)	Not reported
									ER-PR-	80	240,348 PY	2.24 (0.69, 7.24)
Rice [38]	2018	Mayo Mammography Health Study, Nurses' Health Study, Nurses' Health Study II, San Francisco Bay Area Breast Cancer, and San Francisco Mammography Registry	US	Not reported overall	Case-control	Pooled study	White	≥1 vs. 0 births	ER+	2629	8755	0.91 (0.81, 1.01)	Not reported
									ER-	524	8755	0.92 (0.73, 1.15)
Ritte [39]	2013(a)	European Prospective Investigation into Cancer and Nutrition	Denmark, France, Italy, Germany, Greece, Norway, Spain, Sweden, Netherlands, UK	51.3 (35-70)	Prospective cohort	Pooled study	White	≥4 vs. 0 births	ER+PR+	2949	3,346,356 PY	0.76 (0.68, 0.85)	0.2
									ER-PR-	836	3,346,356 PY	0.89 (0.73, 1.10)
Rojas-Lima [40]	2020	Northern Mexico	Mexico	54 (37-71)	Case-control	Individual study	Hispanic or Latina	>6 vs. 0 births	HR+/HER2-	289	1030	0.23 (0.12, 0.45)	Not reported
									Triple negative	103	1030	0.28 (0.10, 0.77)
Romieu [41]	2018	Molecuar Subtypes of Premenopausal Breast Cancer in Latin American Women	Chile, Colombia, Costa Rica, Mexico	40 (30-44)	Case-control	Individual study	Hispanic or Latina	Per 1 birth	ER+	122	288	0.64 (0.47, 0.87)	Not reported
									Triple negative	36	288	0.99 (0.51, 1.92)
Rosato [42]	2014	Pordenone, Forlì, and Naples	Italy	53 (23-74)	Case-control	Individual study	White	≥3 vs. 0 births	ER+	832	1477	0.70 (0.50, 0.90)	0.2
									ER-	243	1477	0.90 (0.60, 1.50)
Rosenberg [43]	2006	All native Swedish female residents	Sweden	50-74	Case-control	Individual study	White	≥4 vs. 1 births	ER+	1451	3065	0.63 (0.48, 0.83)	Not reported
									ER-PR-	332	3065	0.50 (0.30, 0.80)
Sarink [44]	2022	Multiethnic Cohort Study	US	72 (IQR: 65-78)	Prospective cohort	Individual study	White	≥4 vs. 0 births	ER+	1063	20,003 at risk	0.70 (0.57, 0.85)	Not reported
									ER-	189	20,003 at risk	1.15 (0.71, 1.84)
							Black or African American	≥4 vs. 0 births	ER+	598	16,060 at risk	0.84 (0.65, 1.09)	Not reported
									ER-	204	16,060 at risk	0.76 (0.48, 1.20)
							Asian	≥4 vs. 0 births	ER+	1216	22,333 at risk	0.73 (0.60, 0.89)	Not reported
									ER-	231	22,333 at risk	1.02 (0.63, 1.66)
							Hispanic or Latina	≥4 vs. 0 births	ER+	542	17,647 at risk	0.67 (0.49, 0.91)	Not reported
									ER-	141	17,647 at risk	0.68 (0.38, 1.20)
Tamimi [45]	2012	Nurses' Health Study	US	60.9 (7.0)	Prospective cohort	Individual study	White	≥3 vs. 0 births	Luminal	1588	2,009,767 PY	0.75 (0.54, 1.03)	Not reported
									Basal	226	2,009,865 PY	1.10 (0.40, 2.90)
Wang [46]	2020(a)	People’s Hospital of Shanxi Medical University	China	53.4 (8.3)	Case-control	Individual study	Asian	≥2 vs. 0 births	Luminal	1166	4182	0.49 (0.24, 1.00)	Not reported
									Triple negative	449	4182	0.61 (0.36, 1.03)
Warner [47]	2013	Nurses' Health Study II and Black Women's Health Study	US	30-50	Prospective cohort	Pooled study	White	≥1 vs. 0 births	ER+	1179	1,129,207 PY	0.63 (0.45, 0.87)	N/A
							Black or African American	≥1 vs. 0 births	ER+	327	146,068 PY	0.59 (0.20, 1.77)	N/A
Xie [48]	2022	21 hospitals in northern and eastern China provinces (Beijing, Hebei, Heilongjiang, Henan, Jilin, Shandong, Shanxi, Tianjin, Shenyang)	China	25-70	Case-control	Individual study	Asian	≥2 vs. ≤1 births	HR+	902	1170	0.53 (0.36, 0.78)	Not reported
									Triple negative	136	1170	1.03 (0.54, 1.96)
Xing [49]	2010	First Affiliated Hospital, China Medical University, Shenyang	China	50.8 (21-85)	Case-control	Individual study	Asian	≥3 vs. 0 births	Luminal A	722	1587	1.64 (0.74, 3.62)	Not reported
									Triple negative	327	1587	3.02 (0.99, 9.17)
Yang [50]	2007	Polish Breast Cancer Study	Poland	55.9 (10.1)	Case-control	Individual study	White	≥2 vs. 0 births	Luminal	600	2502	0.43 (0.22, 0.83)	Not reported
									Basal-like	95	2502	0.71 (0.09, 5.71)
Yoo [51]	1997	Aichi Cancer Center Hospital	Japan	25+	Case-control	Individual study	Asian	Per 1 birth	ER+	291	21714	0.98 (0.84, 1.13)	Not reported
									ER-	167	21714	0.94 (0.76, 1.16)
Case-only estimates
Alsammarraie [52]	2020	Oncology Teaching Hospital, Baghdad Medical City	Iraq	49 (27-85)	Case-only	Individual study	Asian	≥1 vs. 0 births	ER-PR-	50	150 HR+	0.68 (0.36, 1.29)	Not reported
Benefield [53]	2021	African American Breast Cancer Epidemiology and Risk Consortium	US	20-75	Case-control	Pooled study	Black or African American	≥3 vs. 0 births	Basal	691	827 Luminal A	2.33 (2.05, 2.61)	Not reported
Devi [54]	2012	Department of Radiotherapy, Oncology and Palliative Care, Sarawak	Malaysia	<40-≥60	Case-only	Individual study	Asian	≥3 vs. 0 births	Triple negative	299	493 Luminal A	1.29 (0.87, 1.91)	Not reported
Dey [14]	2009	Regional Cancer Center, Trivandrum, Kerala	India	Not reported	Case-control	Individual study	Asian	≥1 vs. 0 births	ER-	577	323 ER+	1.09 (0.58, 2.04)	Not reported
G.I.V.I.O. [55]	1991	Interdisciplinary Group for Cancer Care Evaluation Network	Italy	<=70	Case-only	Individual study	White	≥2 vs. 0 births	ER-	214	635 ER+	1.28 (0.77, 2.12)	Not reported
Jerônimo [56]	2017	Fundação Assistencial da Paraíba, Campina Grande and Hospital Napoleão Laureano, João Pessoa	Brazil	55.1 (12.3)	Case-only	Individual study	Hispanic or Latina	>2 vs. 0 births	Triple negative	38	134 Luminal A	2.44 (0.62, 9.57)	Not reported
Jung [26]	2022	Breast Cancer Association Consortium	Australia, Canada, China, Cyprus, Finland, France, Germany, Greece, Israel, Italy, Netherlands, Poland, Spain, Sweden, UK, US	58.0 (15.0)	Case-control	Pooled study	White	≥3 vs. 0 births	Triple negative	3507	12,300 Luminal A	1.97 (1.65, 2.37)	<0.001
Ma [31]	2006	Los Angeles County Cancer Surveillance Program	US	20-49	Case-control	Individual study	White	≥4 vs. 0 births	ER-PR-	440	854 ER+PR+	1.54 (0.87, 2.71)	Not reported
Martinez [57]	2013	Ella Binational Breast Cancer Study	Mexico, US	52 (12)	Case-only	Individual study	Hispanic or Latina	≥3 vs. 0 births	Triple negative	159	571 Luminal A	2.37 (1.55, 3.60)	Not reported
Pizzato [58]	2020	Piedmont Cancer Registry	Italy	61 (median)	Case-only	Individual study	White	≥1 vs. 0 births	Triple negative	104	729 Luminal A	0.98 (0.54, 1.81)	Not reported
Redondo [59]	2012	Breast Oncology Galician Network Study	Spain	54.7 (12.7)	Case-only	Individual study	White	≥3 vs. No	Triple negative	35	162 Luminal A	1.84 (0.56, 7.23)	Not reported
Rweyemamu [60]	2021	Ocean Road Cancer Institute	Tanzania	47.99 (11.61)	Case-only	Individual study	Black or African American	≥1 vs. 0 births	Triple negative	58	117 Luminal A	0.43 (0.14, 1.36)	0.153
Sanderson [61]	2021	Southern Tri-State Breast Health Study, Southern Community Cohort Study, Nashville Breast Health Study, and Black Women: Etiology and Survival of Triple-negative Breast Cancers Study	US	25-88	Case-only	Pooled study	Black or African American	≥1 vs. 0 births	Triple negative	549	1,242 ER+	1.44 (1.01, 2.05)	Not reported
Sayed [62]	2021	15 hospitals and health facilities	Kenya	49.2 (12.8)	Case-only	Individual study	Black or African American	≥5 vs. ≤2 births	ER-	256	582 ER+	2.03 (1.11, 3.72)	0.021
Shinde [63]	2010	The University of Texas M. D. Anderson Cancer Center	US	53.1 (12.0)	Case-only	Individual study	White	≥3 vs. <3 births	Triple negative	314	1,489 Non-Triple negative	1.41 (1.03, 1.93)	Not reported
							Black or African American	≥3 vs. <3 births	Triple negative	90	164 Non-Triple negative	1.03 (0.53, 2.00)	Not reported
							Asian	≥3 vs. <3 births	Triple negative	13	105 Non-Triple negative	1.68 (0.42, 6.73)	Not reported
							Hispanic or Latina	≥3 vs. <3 births	Triple negative	51	247 Non-Triple negative	2.43 (1.11, 5.33)	Not reported
Song [64]	2013	Seven tertiary hospitals	China	Median 48.0	Case-only	Individual study	Asian	>1 vs. 0 births	ER-	1506	1,691 ER+/PR+	1.60 (1.41, 1.82)	Not reported
Turkoz [65]	2013	Department of Medical Oncology at Hacettepe University, Institute of Oncology	Turkey	Not reported	Case-only	Individual study	Asian	≥2 vs. 0 births	Non-luminal	401	1,483 Luminal	1.47 (1.02, 2.11)	Not reported
Zhang [66]	2019	Tianjin Cohort of Breast Cancer Cases	China	52.3 (10.7)	Case-only	Individual study	Asian	≥2 vs. <2 births	Basal-like	563	4,881 Luminal A	1.23 (0.90, 1.69)	Not reported
