## Supplementary material for "Risk factors for breast cancer subtypes by race and ethnicity: A scoping review of the literature": Table S3

### Sheet: TabS3 Age at first birth
Supplementary Table 3. Published case-control and case-only estimates for the association between age at first birth and breast cancer risk.
Author [ref.]	Year	Study population	Country	Age (years)	Study design	Individual/Pooled	Self reported race and ethnicity	Comparison	Tumor Subtype	Index Subjects, N	Reference Subjects, N	Estimate (95% CI)	p-heterogeneity
Case-control estimates
Abdel-Rahman [67]	2020	Prostate, Lung, Colorectal, and Ovarian Cancer Screening Trial	US	63 (5.4)	Prospective cohort	Individual study	White	≥20 vs. <20 years	ER+/HER2-	1741	73,570 at risk	1.21 (1.05, 1.40)	Not reported
									ER-/HER2-	239	73,570 at risk	1.12 (0.79, 1.58)
Ambrosone [68]	2014(a)	Women's Circle of Health Study	US	20-75	Case-control	Individual study	White	≥30 vs. <18 years	ER+	316	509	0.78 (0.38, 1.61)	Not reported
									ER-	57	509	1.00 (0.33, 3.00)
							Black or African American	≥30 vs. <18 years	ER+	483	846	1.02 (0.66, 1.58)	Not reported
									ER-	203	846	0.91 (0.48, 1.74)
Ambrosone [69]	2015	African American Breast Cancer Epidemiology and Risk Consortium	US	20-75	Case-control	Pooled study	Black or African American	≥30 vs. ≤18 years	ER+	2378	13805	1.07 (0.88, 1.30)	Not reported
									Triple negative	581	13805	0.78 (0.52, 1.17)
Anderson [2]	2017	Danish Breast Cancer Group	Denmark	20-84	Prospective cohort	Individual study	White	35+ vs. 12-19 years	ER+	33631	30,976,395 PY	1.22 (1.14, 1.31)	<0.001
								35+ vs. 12-19 years	ER-	9123	30,976,395 PY	1.10 (0.81, 1.50)
Bao [3]	2011	Shanghai Breast Cancer Study	China	25-64	Case-control	Individual study	Asian	≥29 vs. ≤24 years	ER+	1615	3321	1.26 (1.04, 1.52)	0.13
									ER-	921	3321	1.10 (0.87, 1.39)
Bertrand [5]	2017(a)	Black Women's Health Study	US	21-69	Prospective cohort	Individual study	Black or African American	≥25 vs. <20 years	ER+	790	621,021 PY	1.17 (0.97, 1.42)	Not reported
									ER-	438	881,204 PY	1.18 (0.91, 1.54)
Brinton [7]	2014	NIH-AARP Diet and Health Cohort Study	US	50-71	Prospective cohort	Individual study	White	≥30 vs. <20 years	ER+	3126	190,872 at risk	1.65 (1.51, 1.79)	Not reported
									ER-	626	190,872 at risk	1.38 (1.08, 1.69)
Britton [8]	2002	Women's Interview Study of Health	US	20-44	Case-control	Individual study	White	>24.3 vs. ≤24.3 years	ER+	734	1397	1.29 (1.02, 1.62)	Not reported
									ER-	478	1397	1.13 (0.87, 1.48)
Butt [9]	2009	Malmo Diet and Cancer Study	Sweden	57.3 (7.9)	Prospective cohort	Individual study	White	>30 vs. ≤20 years	ER+	343	14,092 at risk	1.37 (0.88, 2.13)	Not reported
									ER-	51	14,092 at risk	1.62 (0.50, 5.26)
Cerne [10]	2012	Institute of Oncology, Ljubljana	Slovania	61.6 (5.8)	Case-control	Individual study	White	≥30 years vs. Never	ER+PR+	454	709	1.10 (0.50, 2.42)	Not reported
									ER-PR-	106	709	2.07 (0.42, 10.1)
Cotterchio [13]	2003	Women's Health Study and Enhanced Cancer Surveillance Study	Canada	25-74	Case-control	Pooled study	White	≥28 vs. ≤23 years	ER+PR+	1877	3639	1.46 (1.18, 1.80)	Not reported
									ER-PR-	730	3639	1.18 (0.86, 1.62)
Cui [11]	2014	Nashville Breast Health Study	US	25-75	Case-control	Individual study	White	>30 vs. ≤30 years	ER+	1122	1961	1.42 (1.13, 1.79)	Not reported
									ER-	358	1961	0.97 (0.67, 1.41)
							Black or African American	>30 vs. ≤30 years	ER+	261	345	1.30 (0.67, 2.52)	Not reported
									ER-	125	345	0.70 (0.27, 1.86)
Cummings [12]	2005	Study of Osteoporotic Fractures	US	70.3 (5.4)	Prospective cohort	Individual study	White	Per 5 years	ER+	196	7,676 at risk	1.00 (0.90, 1.20)	N/A
Ellingjord-Dale [15]	2017	Norwegian Breast Cancer Screening Program	Norway	50-69	Case-control	Individual study	White	≥31 vs. ≤20 years	ER+	3646	17542	1.26 (1.07, 1.49)	0.68
									Triple negative	372	1796	1.47 (0.88, 2.47)
Figueroa [16]	2020	Ghana Breast Health Study	Ghana	18-74	Case-control	Individual study	Black or African American	≥26 vs. <19 years	ER+	390	2096	1.38 (0.93, 2.06)	Not reported
									ER-	751	2096	1.09 (0.73, 1.62)
Friebel-Klingner [70]	2021	University of Pennsylvania Health System	US	56.3 (40.0-84.0)	Prospective cohort	Individual study	White	≥30 years vs. Nulliparous	ER/PR+, HER2-	218	25,013 at risk	0.84 (0.46, 1.53)	Not reported
									Triple negative	61	25,013 at risk	1.29 (0.39, 4.33)
Gaudet [18]	2018	Cancer Prevention Study-II Nutrition Cohort; Melbourne Collaborative Cohort Study; National Institutes of Health-AARP Diet and Health Study; Nurses' Health Study; Nurses' Health Study-II; Prostate, Lung, Colorectal, and Ovarian Cancer Screening cohort; Swedish Mammographic Cohort; Swedish Women's Lifestyle and Health Study; Women's Health Initiative Observational Study	Australia, Sweden, US	54.3 (14.3)	Prospective cohort	Pooled study	White	≥30 vs. <20 years	Luminal	8490	606,025 at risk	1.55 (1.40, 1.73)	Not reported
									Triple negative	998	606,025 at risk	1.03 (0.76, 1.40)
Gaudet [19]	2011	Cancer and Steroid Hormone Study	US	20-56	Case-control	Individual study	White	Per 5 years	Luminal	527	3432	1.18 (1.04, 1.34)	0.48
									Triple negative	246	3432	1.08 (0.90, 1.31)
Holm [21]	2017	Karolinska Mammography Project for Risk Prediction of Breast Cancer and LIBRO-1 Study	Sweden	25-88	Case-control	Pooled study	White	≥30 vs. <30 years	Luminal	1696	13299	1.35 (1.22, 1.50)	0.91
									Basal-like	130	13299	1.16 (0.77, 1.75)
Horn [22]	2014(a)	Nord-Trøndelag County	Norway	48 (40-58) IQR	Prospective cohort	Individual study	White	≥25 vs. <25 years	Luminal	618	667,461 PY	1.22 (1.01, 1.48)	Not reported
									Basal-like	58	667,461 PY	1.78 (0.94, 3.37)
Iwasaki [23]	2007(a)	Japan Public Health Center-based Prospective Study	Japan	40-69	Prospective cohort	Individual study	Asian	Per 1 year	ER+	136	55,537 at risk	1.00 (0.95, 1.05)	0.8
									ER-	85	55,537 at risk	1.01 (0.96, 1.06)
John [25]	2020	Breast Cancer Etiology in Minorities Study	US	Not reported	Case-control	Pooled study	White	≥30 vs. <20 years	HR+	1298	2095	0.99 (0.70, 1.4)	0.11
									ER-PR-	263	2095	0.49 (0.27, 0.92)
							Black or African American	≥30 vs. <20 years	HR+	431	576	1.60 (0.90, 2.83)	0.5
									ER-PR-	188	576	0.83 (0.38, 1.83)
							Asian	≥30 vs. <20 years	HR+	1327	1633	1.14 (0.76, 1.72)	0.35
									ER-PR-	346	1633	0.85 (0.45, 1.61)
							Hispanic or Latina	≥30 vs. <20 years	HR+	1148	2160	1.38 (1.02, 1.86)	0.01
									ER-PR-	373	2160	0.68 (0.41, 1.11)
Jung [26]	2022	Breast Cancer Association Consortium	Australia, Canada, China, Cyprus, Finland, France, Germany, Greece, Israel, Italy, Netherlands, Poland, Spain, Sweden, UK, US	58.0 (15.0)	Case-control	Pooled study	White	≥30 vs. <20 years	Luminal A-like	10241	57858	1.25 (1.14, 1.36)	0.02
									Triple negative	2986	57858	0.75 (0.65, 0.88)
Kreiger [27]	1991	Princess Margaret Hospital, Toronto	Canada	20-69	Case-control	Individual study	White	≥31 vs. ≤20 years	ER+	351	1214	0.87 (0.49, 1.55)	Not reported
									ER-	177	1214	0.55 (0.23, 1.33)
Lee [28]	2020	Three public hospitals	Hong Kong	20-84	Case-control	Individual study	Asian	≥26 vs. <26 years	Triple negative	137	294	0.62 (0.30, 1.30)	N/A
Li [29]	2013	Seattle-Puget Sound metropolitan area	US	20-44	Case-control	Individual study	White	≥35 vs. <20 years	ER+	574	753	0.50 (0.34, 0.74)	0.02
									Triple negative	133	753	0.25 (0.13, 0.50)
Li [71]	2007	VITamins And Lifestyle study	US	50-76	Prospective cohort	Individual study	White	≥35 vs. ≤19 years	ER+	408	27,536 at risk	2.20 (1.50, 3.10)	0.01
									ER-	78	27,536 at risk	1.80 (0.70, 4.90)
Li [72]	2008	Women's Contraceptive and Reproductive Experiences Study	US	35-64	Case-control	Pooled study	White	≥30 vs. ≤19 years	HR+	855	1357	1.40 (1.00, 2.00)	0.0089
									HR-	329	1357	1.00 (0.60, 1.50)
							Black or African American	≥30 vs. ≤19 years	HR+	335	683	1.00 (0.60, 1.60)	0.698
									HR-	231	683	0.70 (0.40, 1.20)
Ma [30]	2017	Women's Contraceptive and Reproductive Experiences Study, Women's Breast Carcinoma in situ Study, and Women's Learning the Influence of Family and Environment Study	US	47.3 (7.4) cases, 47.9 (8.1) controls	Case-control	Pooled study	White	≥30 vs. ≤20 years	Luminal A-like	820	1213	1.13 (0.80, 1.60)	0.02
									Triple negative	245	1213	0.70 (0.42, 1.17)
							Black or African American	≥30 vs. ≤20 years	Luminal A-like	282	777	0.95 (0.51, 1.77)	0.66
									Triple negative	185	777	1.21 (0.61, 2.41)
Ma [73]	2010	California Teachers Study	US	34-72	Prospective cohort	Individual study	White	≥35 vs. <21 years	ER+	1620	432,034 PY	1.37 (1.02, 1.83)	Not reported
									ER-	264	432,034 PY	1.21 (0.52, 2.81)
Ma [31]	2006	Los Angeles County Cancer Surveillance Program	US	20-49	Case-control	Individual study	White	≥32 vs. <22 years	ER+PR+	553	315	1.23 (0.72, 2.10)	Not reported
									ER-PR-	272	315	0.56 (0.30, 1.07)
Nichols [33]	2005	Six hospitals in Vietnam and one hospital in China	China, Vietnam	41 (24-57)	Case-control	Individual study	Asian	>25 vs. <25 years	ER+	280	649	1.76 (1.29, 2.42)	Not reported
									ER-	176	649	1.49 (1.03, 2.15)
Park [74]	2016(a)	Seoul Breast Cancer Study	South Korea	47.7 (10.9)	Case-control	Individual study	Asian	>30 vs. <23 years	Luminal	1660	3163	1.32 (1.00, 1.76)	Not reported
									Triple negative	434	3163	0.70 (0.42, 1.19)
Phipps [36]	2011(a)	Women's Health Initiative	US	50-79	Prospective cohort	Individual study	White	≥30 vs. <20 years	ER+	1994	118,187 non-cases	1.36 (1.10, 1.67)	Not reported
									Triple negative	243	118,187 non-cases	1.05 (0.53, 2.06)
Pollán [75]	2013	Navarre Breast Cancer Screening Program	Spain	45-65	Case-control	Individual study	White	Per 5 years	HR+, HER2-	651	4666	1.15 (1.02, 1.28)	Not reported
									Triple negative	72	4666	0.72 (0.49, 1.06)
Potter [37]	1995	Iowa Women's Health Study	US	55-69	Prospective cohort	Individual study	White	≥30 vs. <30 years	ER+	513	482,038 PY	1.59 (1.14, 2.21)	Not reported
									ER-PR-	80	240,348 PY	1.71 (0.76, 3.85)
Rice [38]	2018	Mayo Mammography Health Study, Nurses' Health Study, Nurses' Health Study II, San Francisco Bay Area Breast Cancer, and San Francisco Mammography Registry	US	Not reported overall	Case-control	Pooled study	White	≥30 vs. <30 years	ER+	2045	7099	1.31 (1.15, 1.49)	Not reported
									ER-	406	7099	0.92 (0.70, 1.20)
Ritte [39]	2013(a)	European Prospective Investigation into Cancer and Nutrition	Denmark, France, Italy, Germany, Greece, Norway, Spain, Sweden, Netherlands, UK	51.3 (35-70)	Prospective cohort	Pooled study	White	≥35 vs. ≤19 years	ER+PR+	2949	3,346,356 PY	1.47 (1.15, 1.88)	0.03
									ER-PR-	836	3,346,356 PY	0.93 (0.53, 1.65)
Rojas-Lima [40]	2020	Northern Mexico	Mexico	54 (37-71)	Case-control	Individual study	Hispanic or Latina	>21 vs. <19 years	HR+/HER2-	289	1030	2.05 (1.38, 3.07)	Not reported
									Triple negative	103	1030	1.47 (0.82, 2.63)
Romieu [41]	2018	Molecuar Subtypes of Premenopausal Breast Cancer in Latin American Women	Chile, Colombia, Costa Rica, Mexico	40 (30-44)	Case-control	Individual study	Hispanic or Latina	Per 1 year	ER+	122	288	1.11 (1.04, 1.19)	Not reported
									Triple negative	36	288	0.97 (0.84, 1.13)
Rosato [42]	2014	Pordenone, Forlì, and Naples	Italy	53 (23-74)	Case-control	Individual study	White	≥30 vs. <25 years	ER+	832	1477	1.60 (1.20, 2.20)	0.07
									ER-	243	1477	1.20 (0.70, 2.00)
Rosenberg [43]	2006	All native Swedish female residents	Sweden	50-74	Case-control	Individual study	White	≥30 vs. <20 years	ER+	1451	3065	1.64 (1.38, 1.96)	Not reported
									ER-PR-	332	3065	1.57 (1.11, 2.22)
Rusiecki [76]	2005	Yale, New Haven Hospital	US	40-80	Case-control	Individual study	White	≥30 vs. <30 years	ER+PR+	104	401	0.50 (0.20, 1.20)	Not reported
									ER-PR-	107	401	1.00 (0.50, 1.90)
Sarink [44]	2022	Multiethnic Cohort Study	US	72 (IQR: 65-78)	Prospective cohort	Individual study	White	≥26 vs. <21 years	ER+	1063	20,003 at risk	1.34 (1.11, 1.62)	Not reported
									ER-	189	20,003 at risk	1.22 (0.76, 1.95)
							Black or African American	≥26 vs. <21 years	ER+	598	16,060 at risk	1.23 (0.96, 1.58)	Not reported
									ER-	204	16,060 at risk	0.85 (0.53, 1.37)
							Asian	≥26 vs. <21 years	ER+	1216	22,333 at risk	1.56 (1.22, 1.99)	Not reported
									ER-	231	22,333 at risk	1.29 (0.79, 2.11)
							Hispanic or Latina	≥26 vs. <21 years	ER+	542	17,647 at risk	1.44 (1.11, 1.85)	Not reported
									ER-	141	17,647 at risk	1.38 (0.80, 2.36)
Sisti [77]	2016	Nurses' Health Study and Nurses' Health Study II	US	25-55	Prospective cohort	Pooled study	White	Per 1-year increase	Luminal	3071	121,700 at risk	1.02 (1.01, 1.04)	0.04
									Basal-like	378	121,700 at risk	1.01 (0.98, 1.05)
Wang [46]	2020(a)	People’s Hospital of Shanxi Medical University	China	53.4 (8.3)	Case-control	Individual study	Asian	≥30 vs. <25	Luminal	1166	4182	1.29 (1.12, 1.49)	Not reported
									Triple negative	449	4182	0.82 (0.53, 1.26)
Warner [47]	2013	Nurses' Health Study II and Black Women's Health Study	US	30-50	Prospective cohort	Pooled study	White	Per 1 year	ER+	1179	1,129,207 PY	1.04 (1.03, 1.06)	Not reported
							Black or African American	Per 1 year	ER+	327	146,068 PY	1.04 (1.01, 1.06)
Xie [48]	2022	21 hospitals in northern and eastern China provinces (Beijing, Hebei, Heilongjiang, Henan, Jilin, Shandong, Shanxi, Tianjin, Shenyang)	China	25-70	Case-control	Individual study	Asian	≥30 vs. ≤23 years	HR positive	902	1170	4.76 (3.25, 6.97)	Not reported
									Triple negative	136	1170	0.84 (0.31, 2.31)
Xing [49]	2010	First Affiliated Hospital, China Medical University, Shenyang	China	50.8 (21-85)	Case-control	Individual study	Asian	≥30 vs. ≤24 years	Luminal A	722	1587	0.96 (0.67, 1.40)	Not reported
									Triple negative	327	1587	0.74 (0.42, 1.29)
Xue [78]	2007	Nurses' Health Study	US	60.9 (7.0)	Prospective cohort	Individual study	White	≥36 vs. ≤20 years	ER+PR+	2485	2,581,098 PY	1.21 (1.00, 1.45)	Not reported
									ER-PR-	816	2,581,098 PY	1.06 (0.77, 1.45)
Yang [50]	2007	Polish Breast Cancer Study	Poland	55.9 (10.1)	Case-control	Individual study	White	Per 5 years	Luminal	600	2502	1.08 (0.95, 1.22)	Not reported
									Basal-like	95	2502	1.06 (0.71, 1.58)
Yoo [51]	1997	Aichi Cancer Center Hospital	Japan	25+	Case-control	Individual study	Asian	Per 5 years	ER+	291	21714	1.22 (1.01, 1.46)	Not reported
									ER-	167	21714	1.14 (0.89, 1.46)
Case-only estimates
Ambrosone [68]	2014(a)	Women's Circle of Health Study	US	20-75	Case-control	Individual study	White	≥30 vs. <18 years	ER-	57	316 ER+	0.66 (0.20, 2.22)	Not reported
							Black or African American	≥30 vs. <18 years	ER-	203	483 ER+	0.93 (0.46, 1.88)	Not reported
Benefield [53]	2021	African American Breast Cancer Epidemiology and Risk Consortium	US	20-75	Case-control	Pooled study	White	≥25 vs. <25 years	Basal	633	676 Luminal A	0.70 (0.54, 0.92)	Not reported
G.I.V.I.O. [55]	1991	Interdisciplinary Group for Cancer Care Evaluation Network	Italy	≤70	Case-only	Individual study	White	≥30 vs. ≤24 years	ER-	182	527 ER+	1.24 (0.81, 1.90)	Not reported
Jerônimo [56]	2017	Fundação Assistencial da Paraíba, Campina Grande and Hospital Napoleão Laureano, João Pessoa	Brazil	55.1 (12.3)	Case-only	Individual study	Hispanic or Latina	≥30 vs. <20 years	Triple negative	38	134 Luminal A	0.54 (0.13, 2.21)	Not reported
Jung [26]	2022	Breast Cancer Association Consortium	Australia, Canada, China, Cyprus, Finland, France, Germany, Greece, Israel, Italy, Netherlands, Poland, Spain, Sweden, UK, US	58.0 (15.0)	Case-control	Pooled study	White	≥30 vs. <20 years	Triple negative	2986	10,241 Luminal A	0.59 (0.50, 0.70)	0.02
Ma [31]	2006	Los Angeles County Cancer Surveillance Program	US	20-49	Case-control	Individual study	White	≥32 vs. <22 years	ER-PR-	315	553 ER+PR+	0.45 (0.25, 0.81)	Not reported
Martinez [57]	2013	Ella Binational Breast Cancer Study	Mexico, US	52 (12)	Case-only	Individual study	Hispanic or Latina	≥25 vs. <21 years	Triple negative	159	571 Luminal A	0.61 (0.39, 0.95)	Not reported
Redondo [59]	2012	Breast Oncology Galician Network Study	Spain	54.7 (12.7)	Case-only	Individual study	White	≥28 vs. ≤22 years	Triple negative	35	162 Luminal A	1.38 (0.48, 3.93)	Not reported
Rusiecki [76]	2005	Yale, New Haven Hospital	US	40-80	Case-control	Individual study	White	≥30 vs. <30 years	ER-PR-	107	104 ER+PR+	1.43 (0.57, 3.60)	Not reported
Rweyemamu [60]	2021	Ocean Road Cancer Institute	Tanzania	47.99 (11.61)	Case-only	Individual study	Black or African American	≥30 vs. <30 years	Triple negative	58	117 Luminal A	0.44 (0.22, 0.88)	0.044
Sanderson [61]	2021	Southern Tri-State Breast Health Study, Southern Community Cohort Study, Nashville Breast Health Study, and Black Women: Etiology and Survival of Triple-negative Breast Cancers Study	US	25-88	Case-only	Pooled study	Black or African American	≥25 vs. ≤18 years	Triple negative	549	1,242 ER+	0.75 (0.50, 1.13)	Not reported
Sayed [62]	2021	15 hospitals and health facilities	Kenya	49.2 (12.8)	Case-only	Individual study	Black or African American	Nulliparous or ≥30 vs. <20 years	ER-	256	582 ER+	1.14 (0.48, 2.70)	0.76
Sung [79]	2020	Sarawak General Hospital	Malaysia	51.6 (11.1)	Case-only	Individual study	Asian	≥26 vs. <23 years	HR-	981	1,925 HR+	0.82 (0.66, 1.02)	Not reported
Turkoz [65]	2013	Department of Medical Oncology at Hacettepe University, Institute of Oncology	Turkey	Not reported	Case-only	Individual study	Asian	≥30 vs. <30 years	Non-luminal	401	1,483 Luminal	0.80 (0.53, 1.20)	Not reported
Zhang [66]	2019	Tianjin Cohort of Breast Cancer Cases	China	52.3 (10.7)	Case-only	Individual study	Asian	≥30 vs. <30 years	Basal-like	563	4,881 Luminal A	1.27 (0.81, 1.98)	Not reported
