## Supplementary material for "Risk factors for breast cancer subtypes by race and ethnicity: A scoping review of the literature": Table S4

### Sheet: TabS4 Menarche
Supplementary Table 4. Published case-control and case-only estimates for the association between age at menarche and breast cancer risk.
Author [ref.]	Year	Study population	Country	Age (years)	Study design	Individual/Pooled	Self reported race and ethnicity	Comparison	Tumor Subtype	Index Subjects, N	Reference Subjects, N	Estimate (95% CI)	p-heterogeneity
Case-control estimates
Ambrosone [69]	2015	African American Breast Cancer Epidemiology and Risk Consortium	US	20-75	Case-control	Pooled study	Black or African American	≥15 vs. <11 years	ER+	2941	17325	0.74 (0.61, 0.89)	Not reported
									Triple negative	675	17325	0.70 (0.49, 1.01)
Ambrosone [68]	2014(a)	Women's Circle of Health Study	US	20-75	Case-control	Individual study	White	≥14 vs. <12 years	ER+	442	709	0.82 (0.56, 1.20)	Not reported
									ER-	91	709	0.78 (0.38, 1.61)
							Black or African American	≥14 vs. <12 years	ER+	581	1014	0.70 (0.51, 0.95)	Not reported
									ER-	233	1014	0.57 (0.37, 0.88)
Bao [3]	2011	Shanghai Breast Cancer Study	China	25-64	Case-control	Individual study	Asian	≥17 vs. ≤13 years	ER+	1704	3463	0.69 (0.57, 0.83)	0.66
									ER-	960	3463	0.66 (0.52, 0.85)
Barnes [4]	2011	The MARIE study	Germany	50-75	Case-control	Individual study	White	≥15 vs. <12 years	ER+	2436	6386	0.82 (0.68, 0.98)	Not reported
									ER-PR-	540	6386	0.99 (0.70, 1.40)
Bertrand [5]	2017(a)	Black Women's Health Study	US	21-69	Prospective cohort	Individual study	Black or African American	≥14 vs. ≤11 years	ER+	1023	881,204 PY	0.72 (0.59, 0.87)	Not reported
									ER-	536	881,204 PY	0.71 (0.55, 0.92)
Brinton [7]	2014	NIH-AARP Diet and Health Cohort Study	US	50-71	Prospective cohort	Individual study	White	≥15 vs. ≤10 years	ER+	3126	190,872 at risk	0.82 (0.63, 1.00)	Not reported
									ER-	626	190,872 at risk	1.20 (0.78, 1.62)
Britton [8]	2002	Women's Interview Study of Health	US	20-44	Case-control	Individual study	White	≥13 vs. ≤12 years	ER+	734	1397	0.80 (0.67, 0.96)	Not reported
									ER-	478	1397	0.80 (0.65, 0.99)
Cerne [10]	2012	Institute of Oncology, Ljubljana	Slovenia	61.6 (5.8)	Case-control	Individual study	White	≥14 vs. ≤11 years	ER+PR+	454	709	1.10 (0.68, 1.78)	Not reported
									ER-PR-	106	709	3.33 (1.21, 9.16)
Cotterchio [13]	2003	Women's Health Study and Enhanced Cancer Surveillance Study	Canada	25-74	Case-control	Pooled study	White	≥14 vs. ≤11 years	ER+PR+	1862	3613	0.73 (0.58, 0.92)	Not reported
									ER-PR-	721	3613	0.99 (0.72, 1.36)
Cui [11]	2014	Nashville Breast Health Study	US	25-75	Case-control	Individual study	White	≥14 vs. ≤11 years	ER+	1122	1961	0.70 (0.55, 0.88)	Not reported
									ER-	358	1961	0.85 (0.59, 1.22)
							Black or African American	≥14 vs. ≤11 years	ER+	261	345	1.09 (0.67, 1.79)	Not reported
									ER-	125	345	1.05 (0.59, 1.89)
Cummings [12]	2005	Study of Osteoporotic Fractures	US	70.3 (5.4)	Prospective cohort	Individual study	White	Per 1.5 years	ER+	196	7,676 at risk	0.90 (0.80, 1.10)	N/A
Dey [14]	2009	Regional Cancer Center, Trivandrum, Kerala	India	Not reported	Case-control	Individual study	Asian	>13 vs. ≤13 years	ER+	323	1208	1.07 (0.80, 1.43)	Not reported
									ER-	577	1208	1.17 (0.93, 1.47)
Figueroa [16]	2020	Ghana Breast Health Study	Ghana	18-74	Case-control	Individual study	Black or African American	≥17 vs. <15 years	ER+	390	2096	1.11 (0.81, 1.51)	Not reported
									ER-	751	2096	1.04 (0.73, 1.47)
Friebel-Klingner [70]	2021	University of Pennsylvania Health System	US	56.3 (40.0-84.0)	Prospective cohort	Individual study	White	≥14 vs. <12 years	ER/PR+, HER2-	218	25,013 at risk	0.61 (0.38, 0.98)	Not reported
									Triple negative	61	25,013 at risk	2.33 (0.82, 6.69)
Gaudet [18]	2018	Cancer Prevention Study-II Nutrition Cohort; Melbourne Collaborative Cohort Study; National Institutes of Health-AARP Diet and Health Study; Nurses' Health Study; Nurses' Health Study-II; Prostate, Lung, Colorectal, and Ovarian Cancer Screening cohort; Swedish Mammographic Cohort; Swedish Women's Lifestyle and Health Study; Women's Health Initiative Observational Study	Australia, Sweden, US	54.3 (14.3)	Prospective cohort	Pooled study	White	≥14 vs. <12 years	Luminal	10008	606,025 at risk	0.94 (0.88, 1.00)	Not reported
									Triple negative	1148	606,025 at risk	0.95 (0.80, 1.13)
Gaudet [19]	2011	Cancer and Steroid Hormone Study	US	20-56	Case-control	Individual study	White	Per 2 years	Luminal	527	3432	0.82 (0.72, 0.94)	0.12
									Triple negative	246	3432	0.98 (0.81, 1.18)
Giudici [80]	2017	Trieste, Friuli-Venezia Giulia	Italy	43.3 (4.8)	Case-control	Individual study	White	≥14 vs. <12 years	Luminal	152	277	0.99 (0.51, 1.92)	N/A
Gomes [20]	2022	Fundação Assistencial da Paraíba, Campina Grande and Hospital Napoleão Laureano, João Pessoa	Brazil	54.9 (12.3)	Case-control	Individual study	Hispanic or Latina	≥12 vs. <12 years	Luminal	229	321	0.86 (0.52, 0.85)	0.001
									Triple negative	43	321	0.22 (0.10, 0.46)
Holm [21]	2017	Karolinska Mammography Project for Risk Prediction of Breast Cancer and LIBRO-1 Study	Sweden	25-88	Case-control	Pooled study	White	Per 1 year	Luminal	1975	15465	0.93 (0.90, 0.96)	0.05
									Basal-like	149	15465	1.02 (0.92, 1.14)
Horn [22]	2014(a)	Nord-Trøndelag County	Norway	48 (40-58) IQR	Prospective cohort	Individual study	White	≥14 vs. <14 years	Luminal	618	667,461 PY	0.85 (0.71, 1.01)	Not reported
									Basal-like	58	667,461 PY	1.03 (0.56, 1.86)
Iwasaki [23]	2007(a)	Japan Public Health Center-based Prospective Study	Japan	40-69	Prospective cohort	Individual study	Asian	Per 1 year	ER+	136	55,537 at risk	0.96 (0.87, 1.05)	0.57
									ER-	85	50,039 at risk	0.91 (0.79, 1.05)
John [25]	2020	Breast Cancer Etiology in Minorities Study	US	Not reported	Case-control	Pooled study	White	≥14 vs. <12 years	HR+	1644	2543	0.75 (0.59, 0.94)	0.17
									ER-PR-	336	2543	0.58 (0.38, 0.88)
							Black or African American	≥14 vs. <12 years	HR+	536	663	1.23 (0.84, 1.81)	0.04
									ER-PR-	216	663	0.61 (0.36, 1.03)
							Asian	≥14 vs. <12 years	HR+	1802	1973	1.04 (0.84, 1.29)	0.85
									ER-PR-	420	1973	1.14 (0.79, 1.63)
							Hispanic or Latina	≥14 vs. <12 years	HR+	1322	2336	0.69 (0.55, 0.85)	0.8
									ER-PR-	418	2336	0.66 (0.48, 0.90)
Jung [26]	2022	Breast Cancer Association Consortium	Australia, Canada, China, Cyprus, Finland, France, Germany, Greece, Israel, Italy, Netherlands, Poland, Spain, Sweden, UK, US	58.0 (15.0)	Case-control	Pooled study	White	≥15 vs. ≤12 years	Luminal A-like	11939	66769	0.78 (0.73, 0.83)	0.83
									Triple negative	3404	66769	0.79 (0.71, 0.88)
Kreiger [27]	1991	Princess Margaret Hospital, Toronto	Canada	20-69	Case-control	Individual study	White	≥15 vs. ≤11 years	ER+	351	1214	0.77 (0.47, 1.25)	Not reported
									ER-	177	1214	0.71 (0.34, 1.49)
Lee [28]	2020	Three public hospitals	Hong Kong	20-84	Case-control	Individual study	Asian	Per year	Triple negative	137	294	0.96 (0.84, 1.09)	N/A
Li [29]	2013	Seattle-Puget Sound metropolitan area	US	20-44	Case-control	Individual study	White	≥14 vs. <12 years	ER+	781	941	0.80 (0.60, 1.10)	0.594
									Triple negative	184	941	0.70 (0.50, 1.20)
Li [72]	2008	Women's Contraceptive and Reproductive Experiences Study	US	35-64	Case-control	Pooled study	White	≥16 vs. ≤12 years	HR+	855	1357	0.80 (0.60, 1.20)	0.669
									HR-	329	1357	1.00 (0.60, 1.60)
							Black or African American	≥16 vs. ≤12 years	HR+	335	683	0.80 (0.50, 1.30)	0.317
									HR-	231	683	1.10 (0.60, 1.80)
Li [71]	2007	VITamins And Lifestyle study	US	50-76	Prospective cohort	Individual study	White	≥14 vs. ≤11 years	ER+	408	27,536 at risk	0.83 (0.61, 1.15)	0.51
									ER-	78	27,536 at risk	0.45 (0.22, 0.92)
Ma [30]	2017	Women's Contraceptive and Reproductive Experiences Study, Women's Breast Carcinoma in situ Study, and Women's Learning the Influence of Family and Environment Study	US	20-64	Case-control	Pooled study	White	≥14 vs. ≤12 years	Luminal A-like	1178	1549	0.78 (0.63, 0.97)	0.1
									Triple negative	343	1549	0.99 (0.72, 1.36)
							Black or African American	≥14 vs. ≤12 years	Luminal A-like	339	899	0.75 (0.53, 1.08)	0.68
									Triple negative	211	899	0.69 (0.44, 1.06)
Ma [31]	2006	Los Angeles County Cancer Surveillance Program	US	20-49	Case-control	Individual study	White	≥14 vs. ≤11 years	ER+PR+	854	440	0.60 (0.42, 0.86)	Not reported
									ER-PR-	385	440	0.59 (0.38, 0.92)
Nichols [33]	2005	Six hospitals in Vietnam and one hospital in China	China	41 (24-57)	Case-control	Individual study	Asian	>17 vs. <15 years	ER+	280	649	1.22 (0.84, 1.77)	Not reported
									ER-	176	649	0.87 (0.57, 1.35)
Park [74]	2016(a)	Seoul Breast Cancer Study	South Korea	47.7 (10.9)	Case-control	Individual study	Asian	≥17 vs. <14 years	Luminal	1660	3163	0.47 (0.31, 0.70)	Not reported
									Triple negative	434	3163	0.38 (0.22, 0.67)
Phipps [36]	2011(a)	Women's Health Initiative	US	50-79	Prospective cohort	Individual study	White	≥14 vs. <12 years	ER+	2596	149,939 non-cases	0.89 (0.79, 1.00)	Not reported
									Triple negative	306	149,939 non-cases	0.96 (0.67, 1.39)
Potter [37]	1995	Iowa Women's Health Study	US	55-69	Prospective cohort	Individual study	White	≥13 vs. <13 years	ER+	513	482,038 PY	0.72 (0.6, 0.87)	Not reported
									ER-PR-	80	240,348 PY	1.07 (0.67, 1.71)
Rice [38]	2018	Mayo Mammography Health Study, Nurses' Health Study, Nurses' Health Study II, San Francisco Bay Area Breast Cancer, and San Francisco Mammography Registry	US	Not reported overall	Case-control	Pooled study	White	Per 2 years	ER+	1409	5020	0.92 (0.84, 1.02)	Not reported
									ER-	285	5020	0.82 (0.67, 1.00)
Ritte [81]	2013(b)	European Prospective Investigation into Cancer and Nutrition	Denmark, France, Italy, Germany, Greece, Norway, Spain, Sweden, Netherlands, UK	51.3 (35-70)	Prospective cohort	Pooled study	White	≥15 vs. < 13 years	ER+PR+	3567	3,346,356 PY	0.76 (0.68, 0.85)	0.48
									ER-PR-	998	3,346,356 PY	0.84 (0.69, 1.03)
Rojas-Lima [40]	2020	Northern Mexico	Mexico	54 (37-71)	Case-control	Individual study	Hispanic or Latina	≥15 vs. ≤12 years	HR+/HER2-	289	1030	0.81 (0.53, 1.23)	Not reported
									Triple negative	103	1030	0.93 (0.47, 1.83)
Romieu [41]	2018	Molecuar Subtypes of Premenopausal Breast Cancer in Latin American Women	Chile, Colombia, Costa Rica, Mexico	40 (30-44)	Case-control	Individual study	Hispanic or Latina	Per 1 year	ER+	122	288	1.02 (0.87, 1.19)	Not reported
									Triple negative	36	288	0.67 (0.46, 0.98)
Rosato [42]	2014	Pordenone, Forlì, and Naples	Italy	53 (23-74)	Case-control	Individual study	White	≥15 vs. <13 years	ER+	832	1477	0.90 (0.70, 1.20)	0.81
									ER-	243	1477	0.80 (0.50, 1.20)
Rosenberg [43]	2006	All native Swedish female residents	Sweden	50-74	Case-control	Individual study	White	≥16 vs. <12 years	ER+	1451	3065	0.73 (0.58, 0.93)	Not reported
									ER-PR-	332	3065	0.67 (0.40, 1.12)
Rusiecki [76]	2005	Yale, New Haven Hospital	US	40-80	Case-control	Individual study	White	≥14 vs. <12 years	ER+PR+	104	401	1.00 (0.51, 1.95)	Not reported
									ER-PR-	107	401	1.43 (0.76, 2.67)
Sarink [44]	2022	Multiethnic Cohort Study	US	72 (IQR: 65-78)	Prospective cohort	Individual study	White	≥15 vs. <13 years	ER+	1063	20,003 at risk	0.91 (0.74, 1.11)	Not reported
									ER-	189	20,003 at risk	1.38 (0.91, 2.09)
							Black or African American	≥15 vs. <13 years	ER+	598	16,060 at risk	0.69 (0.52, 0.92)	Not reported
									ER-	204	16,060 at risk	0.94 (0.61, 1.44)
							Asian	≥15 vs. <13 years	ER+	1216	22,333 at risk	0.69 (0.57, 0.83)	Not reported
									ER-	231	22,333 at risk	0.80 (0.52, 1.23)
							Hispanic or Latina	≥15 vs. <13 years	ER+	542	17,647 at risk	1.00 (0.7, 1.29)	Not reported
									ER-	141	17,647 at risk	0.97 (0.58, 1.61)
Sisti [77]	2016	Nurses' Health Study and Nurses' Health Study II	US	25-55	Prospective cohort	Pooled study	White	≥15 vs. <12 years	Luminal	3071	121,700 at risk	0.73 (0.63, 0.85)	0.65
									Basal-like	378	121,700 at risk	0.77 (0.50, 1.19)
Tamimi [45]	2012	Nurses' Health Study	US	60.9 (7.0)	Prospective cohort	Individual study	White	≥14 vs. <12 years	Luminal	1588	2,009,767 PY	0.77 (0.60, 0.99)	Not reported
									Basal-like	226	2,009,865 PY	0.80 (0.50, 1.30)
Wang [46]	2020(a)	People’s Hospital of Shanxi Medical University	China	53.4 (8.3)	Case-control	Individual study	Asian	≥15 vs. ≤13 years	Luminal	1166	4182	0.98 (0.89, 1.08)	Not reported
									Triple negative	449	4182	0.99 (0.79, 1.25)
Xie [48]	2022	21 hospitals in northern and eastern China provinces (Beijing, Hebei, Heilongjiang, Henan, Jilin, Shandong, Shanxi, Tianjin, Shenyang)	China	25-70	Case-control	Individual study	Asian	≥18 vs. ≤13 years	HR+	902	1170	1.39 (0.92, 2.09)	Not reported
									Triple negative	136	1170	1.41 (0.63, 3.13)
Xing [49]	2010	First Affiliated Hospital, China Medical University, Shenyang	China	50.8 (21-85)	Case-control	Individual study	Asian	≥13 vs. <13 years	Luminal A	722	1587	0.43 (0.26, 0.69)	Not reported
									Triple negative	327	1587	0.65 (0.33, 1.26)
Yang [50]	2007	Polish Breast Cancer Study	Poland	55.9 (10.1)	Case-control	Individual study	White	Per 2 years	Luminal	600	2502	0.90 (0.85, 0.96)	Not reported
									Basal-like	95	2502	0.92 (0.72, 1.18)
Yoo [51]	1997	Aichi Cancer Center Hospital	Japan	25+	Case-control	Individual study	Asian	Per 2 years	ER+	291	21714	1.01 (0.88, 1.17)	Not reported
									ER-	167	21714	1.06 (0.88, 1.28)
Zhu [82]	2002	Tennessee Cancer Reporting System	US	20-64	Case-control	Individual study	Black or African American	>12 vs. ≤12 years	ER+	112	235	0.96 (0.57, 1.62)	Not reported
									ER-	103	235	1.20 (0.69, 2.09)
Case-only estimates
Ambrosone [68]	2014(a)	Women's Circle of Health Study	US	20-75	Case-control	Individual study	White	≥14 vs. <12 years	ER-	91	442 ER+	0.95 (0.45, 2.02)	Not reported
							Black or African American	≥14 vs. <12 years	ER-	233	581 ER+	0.82 (0.51, 1.29)	Not reported
Benefield [53]	2021	African American Breast Cancer Epidemiology and Risk Consortium	US	20-75	Case-control	Pooled study	White	≥13 vs. <11 years	Basal	691	827 Luminal A	1.19 (0.83, 1.71)	Not reported
Devi [54]	2012	Department of Radiotherapy, Oncology and Palliative Care, Sarawak	Malaysia	<40-≥60	Case-only	Individual study	Asian	≥13 vs. <13 years	Triple negative	299	493 Luminal A	1.23 (0.87, 1.75)	Not reported
Dey [14]	2009	Regional Cancer Center, Trivandrum, Kerala	India	Not reported	Case-control	Individual study	Asian	>13 vs. ≤13 years	ER-	577	323 ER+	1.16 (0.85, 1.58)	Not reported
G.I.V.I.O. [55]	1991	Interdisciplinary Group for Cancer Care Evaluation Network	Italy	<=70	Case-only	Individual study	White	≥15 vs. ≤11 years	ER-	214	635 ER+	1.02 (0.50, 2.10)	Not reported
Jerônimo [56]	2017	Fundação Assistencial da Paraíba, Campina Grande and Hospital Napoleão Laureano, João Pessoa	Brazil	55.1 (12.3)	Case-only	Individual study	Hispanic or Latina	≥12 vs. <12 years	Triple negative	38	134 Luminal A	0.24 (0.08, 0.69)	Not reported
Jung [26]	2022	Breast Cancer Association Consortium	Australia, Canada, China, Cyprus, Finland, France, Germany, Greece, Israel, Italy, Netherlands, Poland, Spain, Sweden, UK, US	58.0 (15.0)	Case-control	Pooled study	White	≥15 vs. ≤12 years	Triple negative	3404	11,931 Luminal A	1.04 (0.92, 1.18)	0.83
Ma [31]	2006	Los Angeles County Cancer Surveillance Program	US	20-49	Case-control	Individual study	White	≥14 vs. ≤11 years	ER-PR-	440	854 ER+PR+	0.98 (0.65, 1.48)	Not reported
Martinez [57]	2013	Ella Binational Breast Cancer Study	Mexico, US	52 (12)	Case-only	Individual study	Hispanic or Latina	≥13 vs. <13 years	Triple negative	159	571 Luminal A	1.27 (0.88, 1.82)	Not reported
Orgéas [83]	2008	Swedish Regional Cancer Registries	Sweden	50-74	Case-only	Individual study	White	>14 vs. ≤11 years	ER-	1057	651 ER+	1.16 (0.73, 1.85)	Not reported
Pizzato [58]	2020	Piedmont Cancer Registry	Italy	61 (median)	Case-only	Individual study	White	≥13 vs. <13 years	Triple negative	104	729 Luminal A	1.69 (1.02, 2.81)	Not reported
Redondo [59]	2012	Breast Oncology Galician Network Study	Spain	54.7 (12.7)	Case-only	Individual study	White	≥15 vs. < 13 years	Triple negative	35	162 Luminal A	0.65 (0.21, 1.68)	Not reported
Rusiecki [76]	2005	Yale, New Haven Hospital	US	40-80	Case-control	Individual study	White	≥14 vs. <12 years	ER-PR-	107	104 ER+PR+	2.22 (0.79, 6.26)	Not reported
Rweyemamu [60]	2021	Ocean Road Cancer Institute	Tanzania	47.99 (11.61)	Case-only	Individual study	Black or African American	≥15 vs. ≤12 years	Triple negative	58	117 Luminal A	2.86 (1.33, 6.12)	0.352
Sanderson [61]	2021	Southern Tri-State Breast Health Study, Southern Community Cohort Study, Nashville Breast Health Study, and Black Women: Etiology and Survival of Triple-negative Breast Cancers Study	US	25-88	Case-only	Pooled study	Black or African American	≥14 vs. <13 years	Triple negative	549	1,242 ER+	0.87 (0.67, 1.13)	Not reported
Sayed [62]	2021	15 hospitals and health facilities	Kenya	49.2 (12.8)	Case-only	Individual study	Black or African American	≥15 vs. ≤13 years	ER-	256	582 ER+	1.29 (0.81, 2.04)	0.28
Turkoz [65]	2013	Department of Medical Oncology at Hacettepe University, Institute of Oncology	Turkey	Not reported	Case-only	Individual study	Asian	≥12 vs. <12 years	Non-luminal	401	1,483 Luminal	1.08 (0.83, 1.39)	Not reported
Zhang [66]	2019	Tianjin Cohort of Breast Cancer Cases	China	52.3 (10.7)	Case-only	Individual study	Asian	≥16 vs. ≤13 years	Basal-like	563	4,881 Luminal A	0.75 (0.58, 0.98)	Not reported
