## Supplementary material for "Risk factors for breast cancer subtypes by race and ethnicity: A scoping review of the literature": Table S5

### Sheet: TabS5 Breastfeeding
Supplementary Table 5. Published case-control and case-only estimates for the association between breastfeeding and breast cancer risk.
Author [ref.]	Year	Study population	Country	Age (years)	Study design	Individual/Pooled	Self reported race and ethnicity	Comparison	Tumor Subtype	Index Subjects, N	Reference Subjects, N	Estimate (95% CI)	p-heterogeneity
Case-control estimates
Ambrosone [1]	2014(b)	Women's Circle of Health Study	US	20-75	Case-control	Individual study	Black or African American	≥6 vs. 0 months	ER+	559	1015	1.03 (0.75, 1.41)	Not reported
									Triple negative	131	1015	0.70 (0.41, 1.19)
Bao [3]	2011	Shanghai Breast Cancer Study	China	25-64	Case-control	Individual study	Asian	≥18 vs. 0 months	ER+	1617	3330	0.70 (0.54, 0.90)	0.59
									ER-	925	3321	0.86 (0.62, 1.19)
Barnes [4]	2011	The MARIE study	Germany	50-75	Case-control	Individual study	White	≥24 vs. 0 weeks	ER+	2436	6386	0.88 (0.76, 1.02)	Not reported
									ER-PR-	540	6386	0.93 (0.71, 1.24)
Bertrand [5]	2017(a)	Black Women's Health Study	US	21-69	Prospective cohort	Individual study	Black or African American	Ever vs. Never	ER+	790	621,021 PY	1.14 (0.98, 1.32)	Not reported
									ER-	438	621,021 PY	0.93 (0.80, 1.09)
Britton [8]	2002	Women's Interview Study of Health	US	20-44	Case-control	Individual study	White	>12 vs. 0 months	ER+	734	1397	0.69 (0.51, 0.94)	Not reported
									ER-	478	1397	0.77 (0.55, 1.08)
Butt [84]	2014	Malmo Diet and Cancer Study	Sweden	57.3 (7.9)	Prospective cohort	Individual study	White	≥13 vs. <4 months	ER+	334	14,092 at risk	1.09 (0.75, 1.61)	Not reported
									ER-	50	14,092 at risk	1.61 (0.60, 4.35)
Cerne [10]	2012	Institute of Oncology, Ljubljana	Slovenia	61.6 (5.8)	Case-control	Individual study	White	>12 months vs. Nulliparous	ER+PR+	454	709	0.82 (0.55, 1.23)	Not reported
									ER-PR-	106	709	0.73 (0.37, 1.53)
Cotterchio [13]	2003	Women's Health Study and Enhanced Cancer Surveillance Study	Canada	25-74	Case-control	Pooled study	White	>6 vs. 0 months	ER+PR+	1850	3577	1.03 (0.84, 1.26)	Not reported
									ER-PR-	724	3577	1.01 (0.76, 1.33)
Dey [14]	2009	Regional Cancer Center, Trivandrum, Kerala	India	Not reported	Case-control	Individual study	Asian	>78 vs. <36 months	ER+	323	1208	0.58 (0.38, 0.87)	Not reported
									ER-	577	1208	0.67 (0.47, 0.95)
Ellingjord-Dale [15]	2017	Norwegian Breast Cancer Screening Program	Norway	50-69	Case-control	Individual study	White	>30 vs. 0 months	ER+	3120	15656	1.12 (0.90, 1.41)	0.84
									Triple negative	336	1854	1.19 (0.58, 2.44)
Figueroa [16]	2020	Ghana Breast Health Study	Ghana	18-74	Case-control	Individual study	Black or African American	≥19 vs. <13 median months/pregnancy	ER+	390	2096	0.82 (0.58, 1.15)	Not reported
									ER-	751	2096	0.79 (0.57, 1.10)
Fortner [17]	2019	Nurses' Health Study and Nurses' Health Study II	US	25-55	Prospective cohort	Pooled study	White	≥12 vs. 0 months	ER+	7256	4,543,555 PY	1.04 (0.97, 1.11)	0.002
									ER-	1769	4,548,670 PY	0.80 (0.70, 0.92)
Gaudet [19]	2011	Cancer and Steroid Hormone Study	US	20-56	Case-control	Individual study	White	Per 6 months	Luminal	527	3432	0.93 (0.85, 1.01)	0.039
									Triple negative	246	3432	0.76 (0.64, 0.90)
Giudici [80]	2017	Trieste, Friuli-Venezia Giulia	Italy	43.3 (4.8)	Case-control	Individual study	White	>12 vs. 0 months	Luminal	152	277	2.30 (1.07, 4.95)	N/A
Holm [21]	2017	Karolinska Mammography Project for Risk Prediction of Breast Cancer and LIBRO-1 Study	Sweden	25-88	Case-control	Pooled study	White	Ever vs. Never	Luminal	1708	13950	0.66 (0.50, 0.86)	0.01
									Basal-like	130	13950	0.24 (0.12, 0.45)
Horn [22]	2014(a)	Nord-Trøndelag County	Norway	48 (40-58) IQR	Prospective cohort	Individual study	White	>24 vs. 1-3 months	Luminal	618	667,461 PY	0.95 (0.66, 1.36)	Not reported
									Basal-like	58	667,461 PY	1.43 (0.47, 4.41)
Jeong [24]	2017	Korea Breast Cancer Study	South Korea	51.5 (8.0)	Case-control	Individual study	Asian	≥25 vs. 0 months	Luminal	8734	32380	0.39 (0.36, 0.43)	Not reported
									Triple negative	3256	32380	0.37 (0.31, 0.45)
John [25]	2020	Breast Cancer Etiology in Minorities Study	US	Not reported	Case-control	Pooled study	White	≥25 vs. 0 months	HR+	1298	2095	0.88 (0.65, 1.19)	0.61
									ER-PR-	263	2095	1.17 (0.69, 1.99)
							Black or African American	≥25 vs. 0 months	HR+	431	576	1.06 (0.62, 1.80)	0.29
									ER-PR-	188	576	0.92 (0.42, 2.01)
							Asian	≥25 vs. 0 months	HR+	1327	1633	0.76 (0.54, 1.07)	0.12
									ER-PR-	346	1633	0.58 (0.34, 0.99)
							Hispanic or Latina	≥25 vs. 0 months	HR+	1148	2160	0.69 (0.54, 0.89)	0.81
									ER-PR-	373	2160	0.71 (0.48, 1.04)
Jung [26]	2022	Breast Cancer Association Consortium	Australia, Canada, China, Cyprus, Finland, France, Germany, Greece, Israel, Italy, Netherlands, Poland, Spain, Sweden, UK, US	58.0 (15.0)	Case-control	Pooled study	White	>24 vs. 0 months	Luminal A-like	7017	30264	0.92 (0.81, 1.04)	<0.001
									Triple negative	2230	30264	0.72 (0.58, 0.88)
Lee [28]	2020	Three public hospitals	Hong Kong	20-84	Case-control	Individual study	Asian	>12 vs. 0 months	Triple negative	137	294	0.65 (0.34, 1.24)	N/A
Li [29]	2013	Seattle-Puget Sound metropolitan area	US	20-44	Case-control	Individual study	White	>12 vs. 0 months	ER+	574	753	1.00 (0.60, 1.50)	0.009
									Triple negative	133	753	0.50 (0.30, 0.90)
Ma [30]	2017	Women's Contraceptive and Reproductive Experiences Study, Women's Breast Carcinoma in situ Study, and Women's Learning the Influence of Family and Environment Study	US	47.3 (7.4) cases, 47.9 (8.1) controls	Case-control	Pooled study	White	≥12 vs. 0 months	Luminal A-like	820	1213	0.77 (0.57, 1.04)	0.94
									Triple negative	245	1213	0.88 (0.56, 1.39)
							Black or African American	≥12 vs. 0 months	Luminal A-like	282	777	0.57 (0.36, 0.90)	0.47
									Triple negative	185	777	0.55 (0.32, 0.94)
Ma [73]	2010	California Teachers Study	US	34-72	Prospective cohort	Individual study	White	≥24 vs. 0 months	ER+	1620	432,034 PY	1.02 (0.83, 1.25)	Not reported
									ER-	264	432,034 PY	1.00 (0.61, 1.66)
Ma [31]	2006	Los Angeles County Cancer Surveillance Program	US	20-49	Case-control	Individual study	White	≥24 vs. 0 months	ER+PR+	553	315	0.49 (0.27, 0.87)	Not reported
									ER-PR-	272	315	0.62 (0.32, 1.21)
Nichols [32]	2019	Premenopausal Breast Cancer Collaborative Group	Australia, Canada, Denmark, France, Germany, Greece, Italy, Japan, Netherlands, Norway, Singapore, Spain, Sweden, UK, US	<55	Prospective cohort	Pooled study	White	Ever vs. Never	ER+	6480	6,344,743 PY	1.00 (0.93, 1.06)	Not reported
									ER-	2086	6,344,743 PY	0.89 (0.80, 0.99)
Nichols [33]	2005	Six hospitals in Vietnam and one hospital in China	China, Vietnam	41 (24-57)	Case-control	Individual study	Asian	>60 vs. 0-11 months	ER+	280	649	0.78 (0.36, 1.72)	Not reported
									ER-	176	649	0.57 (0.24, 1.37)
Palmer [35]	2014	African American Breast Cancer Epidemiology and Risk Consortium	US	20-75	Case-control	Pooled study	Black or African American	Ever vs. Never	ER+	1466	7786	1.04 (0.91, 1.18)	Not reported
									Triple negative	429	7786	0.81 (0.65, 1.02)
Park [74]	2016(a)	Seoul Breast Cancer Study	South Korea	47.7 (10.9)	Case-control	Individual study	Asian	≥7 vs. 1-6 months	Luminal	1660	3163	0.69 (0.54, 0.88)	Not reported
									Triple negative	434	3163	0.50 (0.36, 0.70)
Phipps [36]	2011(a)	Women's Health Initiative	US	50-79	Prospective cohort	Individual study	White	>12 vs. 0 months	ER+	2186	130,490 non-cases	0.98 (0.85, 1.13)	Not reported
									Triple negative	176	130,490 non-cases	0.81 (0.53, 1.26)
Ritte [39]	2013(a)	European Prospective Investigation into Cancer and Nutrition	Denmark, France, Italy, Germany, Greece, Norway, Spain, Sweden, Netherlands, UK	51.3 (35-70)	Prospective cohort	Pooled study	White	≥18 vs. <1 month	ER+PR+	2273	3,346,356 PY	1.11 (0.92, 1.33)	0.53
									ER-PR-	635	3,346,356 PY	1.07 (0.75, 1.51)
Rojas-Lima [40]	2020	Northern Mexico	Mexico	54 (37-71)	Case-control	Individual study	Hispanic or Latina	>72 months vs. Nulliparous	HR+/HER2-	289	1030	0.22 (0.11, 0.43)	Not reported
									Triple negative	103	1030	0.28 (0.10, 0.77)
Romieu [41]	2018	Molecuar Subtypes of Premenopausal Breast Cancer in Latin American Women	Chile, Colombia, Costa Rica, Mexico	40 (30-44)	Case-control	Individual study	Hispanic or Latina	Ever vs. Never	ER+	122	288	0.23 (0.09, 0.58)	Not reported
									Triple negative	36	288	0.84 (0.21, 3.36)
Rusiecki [76]	2005	Yale, New Haven Hospital	US	40-80	Case-control	Individual study	White	≥12 vs. 0 months	ER+PR+	104	401	1.25 (0.65, 2.42)	Not reported
									ER-PR+	107	401	0.91 (0.49, 1.7)
Tamimi [45]	2012	Nurses' Health Study	US	60.9 (7.0)	Prospective cohort	Individual study	White	≥4 vs. 0 months	Luminal	1588	2,009,767 PY	0.80 (0.69, 0.93)	Not reported
									Basal	226	2,009,865 PY	0.60 (0.40, 0.90)
Wang [46]	2020(a)	People’s Hospital of Shanxi Medical University	China	53.4 (8.3)	Case-control	Individual study	Asian	≥12 vs. 0 months	Luminal A	1166	4182	0.73 (0.57, 0.93)	Not reported
									Triple negative	449	4182	0.75 (0.50, 1.11)
Warner [47]	2013	Nurses' Health Study II, Black Women's Health Study	US	30-50	Prospective cohort	Pooled study	White	≥6 vs. 0 months	ER+	1179	823,864 PY	0.90 (0.76, 1.07)	N/A
							Black or African American	≥6 vs. 0 months	ER+	327	287,423 PY	1.27 (0.90, 1.80)	N/A
Xie [48]	2022	21 hospitals in northern and eastern China provinces (Beijing, Hebei, Heilongjiang, Henan, Jilin, Shandong, Shanxi, Tianjin, Shenyang)	China	25-70	Case-control	Individual study	Asian	≥25 vs. ≤6 months/birth	HR positive	902	1170	0.37 (0.24, 0.57)	Not reported
									Triple negative	136	1170	0.39 (0.17, 0.90)
Xing [49]	2010	First Affiliated Hospital, China Medical University, Shenyang	China	50.8 (21-85)	Case-control	Individual study	Asian	Ever vs. Never	Luminal A	722	1587	0.44 (0.31, 0.63)	Not reported
									Triple negative	327	1587	0.48 (0.30, 0.77)
Yoo [51]	1997	Aichi Cancer Center Hospital	Japan	25+	Case-control	Individual study	Asian	Per 3 months	ER+	291	21714	1.01 (0.96, 1.07)	Not reported
									ER-	167	21714	0.97 (0.90, 1.05)
Case-only estimates
Benefield [53]	2021	African American Breast Cancer Epidemiology and Risk Consortium	US	20-75	Case-control	Pooled study	White	≥6 vs. 0 months	Basal	630	672 Luminal A	0.60 (0.45, 0.79)	Not reported
Devi [54]	2012	Department of Radiotherapy, Oncology and Palliative Care, Sarawak	Malaysia	<40-≥60	Case-only	Individual study	Asian	≥6 vs. 0 months	Triple negative	299	493 Luminal A	0.79 (0.47, 1.31)	Not reported
Dey [14]	2009	Regional Cancer Center, Trivandrum, Kerala	India	Not reported	Case-control	Individual study	Asian	>78 vs. <36 months	ER-	577	323 ER+	1.18 (0.75, 1.84)	Not reported
Jerônimo [56]	2017	Fundação Assistencial da Paraíba, Campina Grande and Hospital Napoleão Laureano, João Pessoa	Brazil	55.1 (12.3)	Case-only	Individual study	Hispanic or Latina	>24 vs. ≤12 months	Triple negative	38	134 Luminal A	0.83 (0.28, 2.43)	Not reported
Jung [26]	2022	Breast Cancer Association Consortium	Australia, Canada, China, Cyprus, Finland, France, Germany, Greece, Israel, Italy, Netherlands, Poland, Spain, Sweden, UK, US	58.0 (15.0)	Case-control	Pooled study	White	>24 vs. 0 months	Triple negative	2230	7,017 Luminal A	0.79 (0.63, 0.99)	<0.001
Ma [31]	2006	Los Angeles County Cancer Surveillance Program	US	20-49	Case-control	Individual study	White	≥24 vs. 0 months	ER-PR-	272	553 ER+PR+	1.30 (0.71, 2.36)	Not reported
Martinez [57]	2013	Ella Binational Breast Cancer Study	Mexico, US	52 (12)	Case-only	Individual study	Hispanic or Latina	>12 vs. 0 months	Triple negative	159	571 Luminal A	2.14 (1.24, 3.68)	Not reported
Redondo [59]	2012	Breast Oncology Galician Network Study	Spain	54.7 (12.7)	Case-only	Individual study	White	≥7 months vs. No	Triple negative	35	162 Luminal A	0.25 (0.08, 0.68)	Not reported
Rusiecki [76]	2005	Yale, New Haven Hospital	US	40-80	Case-control	Individual study	White	≥12 vs. 0 months	ER-PR-	107	104 ER+PR+	1.20 (0.50, 3.00)	Not reported
Rweyemamu [60]	2021	Ocean Road Cancer Institute	Tanzania	47.99 (11.61)	Case-only	Individual study	Black or African American	Ever vs. Never	Triple negative	58	117 Luminal A	2.44 (1.18, 5.03)	0.017
Sanderson [61]	2021	Southern Tri-State Breast Health Study, Southern Community Cohort Study, Nashville Breast Health Study, and Black Women: Etiology and Survival of Triple-negative Breast Cancers Study	US	25-88	Case-only	Pooled study	Black or African American	Ever vs. Never	Triple negative	549	1,242 ER+	0.78 (0.56, 1.09)	Not reported
Sayed [62]	2021	15 hospitals and health facilities	Kenya	49.2 (12.8)	Case-only	Individual study	Black or African American	≥96 vs. <39 months	ER-	256	582 ER+	1.58 (0.76, 3.30)	0.22
Shinde [63]	2010	The University of Texas M. D. Anderson Cancer Center	US	53.1 (12.0)	Case-only	Individual study	White	>2 vs. 0 months/child	Triple negative	314	1,489 Non-Triple negative	0.55 (0.39, 0.78)	Not reported
							Black or African American	>2 vs. 0 months/child	Triple negative	90	164 Non-Triple negative	0.43 (0.16, 1.16)	Not reported
							Asian	>2 vs. 0 months/child	Triple negative	13	105 Non-Triple negative	1.86 (0.40, 8.74)	Not reported
							Hispanic or Latina	>2 vs. 0 months/child	Triple negative	51	247 Non-Triple negative	0.27 (0.11, 0.67)	Not reported
Sung [79]	2020	Sarawak General Hospital	Malaysia	51.6 (11.1)	Case-only	Individual study	Asian	Ever vs. Never	HR-	981	1,925 HR+	1.37 (1.03, 1.82)	Not reported
Turkoz [65]	2013	Department of Medical Oncology at Hacettepe University, Institute of Oncology	Turkey	Not reported	Case-only	Individual study	Asian	Yes vs. No	Non-luminal	401	1,483 Luminal	1.35 (0.96, 1.89)	Not reported
Zhang [66]	2019	Tianjin Cohort of Breast Cancer Cases	China	52.3 (10.7)	Case-only	Individual study	Asian	>12 vs. ≤12 months	Basal-like	563	4,881 Luminal A	1.11 (0.87, 1.42)	Not reported
