## Supplementary material for "Risk factors for breast cancer subtypes by race and ethnicity: A scoping review of the literature": Table S6

### Sheet: TabS6 Menopause
Supplementary Table 6. Published case-control and case-only estimates for the association between age at menopause and breast cancer risk.
Author [ref.]	Year	Study population	Country	Age (years)	Study design	Individual/Pooled	Self reported race and ethnicity	Comparison	Tumor Subtype	Index Subjects, N	Reference Subjects, N	Estimate (95% CI)	p-heterogeneity
Case-control estimates
Bao [3]	2011	Shanghai Breast Cancer Study	China	25-64	Case-control	Individual study	Asian	≥52 vs. ≤46 years	ER+	560	1310	1.36 (0.99, 1.87)	0.46
									ER-	319	1310	1.38 (0.95, 2.02)
Barnes [4]	2011	The MARIE study	Germany	50-75	Case-control	Individual study	White	≥55 vs. <45 years	ER+	2436	6386	1.34 (1.07, 1.66)	Not reported
									ER-PR-	540	6386	1.02 (0.44, 2.40)
Cotterchio [13]	2003	Women's Health Study and Enhanced Cancer Surveillance Study	Canada	25-74	Case-control	Pooled study	White	≥50 vs. <45 years	ER+PR+	1341	2324	1.5 (1.19, 1.88)	Not reported
									ER-PR-	437	2324	1.63 (1.15, 2.30)
Cui [11]	2014	Nashville Breast Health Study	US	25-75	Case-control	Individual study	White	≥52 vs. <40 years	ER+	1122	1961	1.09 (0.82, 1.46)	Not reported
									ER-	358	1961	1.08 (0.68, 1.70)
							Black or African American	≥52 vs. <40 years	ER+	261	345	0.94 (0.47, 1.88)	Not reported
									ER-	125	345	1.01 (0.41, 2.51)
Cummings [12]	2005	Study of Osteoporotic Fractures	US	70.3 (5.4)	Prospective cohort	Individual study	White	Per 6.3 years	ER+	196	7,676 at risk	1.10 (0.90, 1.20)	N/A
Ellingjord-Dale [15]	2017	Norwegian Breast Cancer Screening Program	Norway	50-69	Case-control	Individual study	White	>52 vs. <47 years	ER+	3469	17229	1.08 (0.96, 1.22)	0.28
									Triple negative	352	1763	1.38 (0.94, 2.01)
Gaudet [18]	2018	Cancer Prevention Study-II Nutrition Cohort; Melbourne Collaborative Cohort Study; National Institutes of Health-AARP Diet and Health Study; Nurses' Health Study; Nurses' Health Study-II; Prostate, Lung, Colorectal, and Ovarian Cancer Screening cohort; Swedish Mammographic Cohort; Swedish Women's Lifestyle and Health Study; Women's Health Initiative Observational Study	Australia, Sweden, US	54.3 (14.3)	Prospective cohort	Pooled study	White	≥55 vs. <50 years	Luminal	6156	606,025 at risk	1.11 (1.02, 1.21)	Not reported
									Triple negative	690	606,025 at risk	0.95 (0.72, 1.24)
John [25]	2020	Breast Cancer Etiology in Minorities Study	US	Not reported	Case-control	Pooled study	White	≥51 vs. ≤45 years	HR+	744	1240	1.94 (1.48, 2.54)	0.09
									ER-PR-	119	1240	1.24 (0.73, 2.11)
							Black or African American	≥51 vs. ≤45 years	HR+	206	254	0.82 (0.50, 1.33)	0.75
									ER-PR-	59	254	1.02 (0.47, 2.22)
							Asian	≥51 vs. ≤45 years	HR+	672	653	1.28 (0.87, 1.87)	0.25
									ER-PR-	144	653	0.78 (0.43, 1.43)
							Hispanic or Latina	≥51 vs. ≤45 years	HR+	525	1022	1.55 (1.15, 2.08)	0.29
									ER-PR-	142	1022	1.17 (0.72, 1.89)
Jung [26]	2022	Breast Cancer Association Consortium	Australia, Canada, China, Cyprus, Finland, France, Germany, Greece, Israel, Italy, Netherlands, Poland, Spain, Sweden, UK, US	58.0 (15.0)	Case-control	Pooled study	White	≥54 vs. <50 years	Luminal A-like	8826	38909	1.16 (1.08, 1.24)	0.89
									Triple negative	2081	38909	1.05 (0.92, 1.21)
Park [74]	2016(a)	Seoul Breast Cancer Study	South Korea	47.7 (10.9)	Case-control	Individual study	Asian	≥55 vs. <44 years	Luminal	1660	3163	1.66 (1.00, 2.83)	Not reported
									Triple negative	434	3163	1.37 (0.60, 3.16)
Phipps [36]	2011(a)	Women's Health Initiative	US	50-79	Prospective cohort	Individual study	White	≥55 vs. <35 years	ER+	2117	144,329 non-cases	1.43 (1.27, 1.61)	Not reported
									Triple negative	293	144,329 non-cases	1.02 (0.68, 1.52)
Phipps [85]	2008(a)	Seattle-Puget Sound metropolitan area	US	55-79	Case-control	Individual study	White	≥55 vs. <45 years	Luminal	763	1087	1.60 (1.10, 2.20)	Not reported
									Triple negative	54	1087	1.20 (0.50, 3.00)
Pollán [75]	2013	Navarre Breast Cancer Screening Program	Spain	45-65	Case-control	Individual study	White	Per 5 years	HR+, HER2-	651	4666	1.11 (0.98, 1.27)	Not reported
									Triple negative	72	4666	1.01 (0.68, 1.51)
Potter [37]	1995	Iowa Women's Health Study	US	55-69	Prospective cohort	Individual study	White	≥50 vs. <50 years	ER+	513	482,038 PY	1.07 (0.90, 1.28)	Not reported
									ER-PR-	80	240,348 PY	1.03 (0.66, 1.6)
Rice [38]	2018	Mayo Mammography Health Study, Nurses' Health Study, Nurses' Health Study II, San Francisco Bay Area Breast Cancer, and San Francisco Mammography Registry	US	Not reported overall	Case-control	Pooled study	White	Per category increase	ER+	1564	4646	1.09 (1.03, 1.15)	Not reported
									ER-	308	4646	1.00 (0.90, 1.10)
Ritte [39]	2013(a)	European Prospective Investigation into Cancer and Nutrition	Denmark, France, Italy, Germany, Greece, Norway, Spain, Sweden, Netherlands, UK	51.3 (35-70)	Prospective cohort	Pooled study	White	≥55 vs. ≤48 years	ER+PR+	1262	3,346,356 PY	1.17 (0.95, 1.44)	0.34
									ER-PR-	346	3,346,356 PY	1.03 (0.69, 1.54)
Rojas-Lima [40]	2020	Northern Mexico	Mexico	54 (37-71)	Case-control	Individual study	Hispanic or Latina	>48 vs. <43 years	HR+/HER2-	289	1030	1.69 (1.10, 2.60)	Not reported
									Triple negative	103	1030	1.99 (1.03, 3.86)
Rosato [42]	2014	Pordenone, Forlì, and Naples	Italy	53 (23-74)	Case-control	Individual study	White	≥50 vs. <50 years	ER+	832	1477	1.30 (1.00, 1.60)	0.77
									ER-	243	1477	1.20 (0.80, 1.70)
Rosenberg [43]	2006	All native Swedish female residents	Sweden	50-74	Case-control	Individual study	White	≥55 vs. <45 years	ER+	1451	3065	1.70 (1.38, 2.10)	Not reported
									ER-PR-	332	3065	1.22 (0.84, 1.78)
Sarink [44]	2022	Multiethnic Cohort Study	US	72 (IQR: 65-78)	Prospective cohort	Individual study	White	≥55 vs. <45 years	ER+	1063	20,003 at risk	1.68 (1.23, 2.28)	Not reported
									ER-	189	20,003 at risk	1.27 (0.56, 2.85)
							Black or African American	≥55 vs. <45 years	ER+	598	16,060 at risk	1.49 (0.96, 2.31)	Not reported
									ER-	204	16,060 at risk	1.05 (0.52, 2.11)
							Asian	≥55 vs. <45 years	ER+	1216	22,333 at risk	1.39 (1.03, 1.87)	Not reported
									ER-	231	22,333 at risk	1.14 (0.55, 2.38)
							Hispanic or Latina	≥55 vs. <45 years	ER+	542	17,647 at risk	1.49 (0.99, 2.24)	Not reported
									ER-	141	17,647 at risk	0.93 (0.33, 2.63)
Sisti [77]	2016	Nurses' Health Study and Nurses' Health Study II	US	25-55	Prospective cohort	Pooled study	White	Per 1-year increase	Luminal	3071	121,700 at risk	1.05 (1.03, 1.06)	0.05
									Basal-like	378	121,700 at risk	1.01 (0.98, 1.05)
Xing [49]	2010	First Affiliated Hospital, China Medical University, Shenyang	China	50.8 (21-85)	Case-control	Individual study	Asian	≥55 vs. ≤44 years	Luminal A	722	1587	1.76 (0.83, 3.75)	Not reported
									Triple negative	327	1587	2.24 (0.77, 6.54)
Yang [50]	2007	Polish Breast Cancer Study	Poland	55.9 (10.1)	Case-control	Individual study	White	Per 5 years	Luminal	600	2502	1.13 (1.01, 1.26)	N/A
Ye [86]	2019	Cancer Hospital of China Medical University	China	57.0 (5.1)	Case-control	Individual study	Asian	≥55 vs. <50 years	Triple negative	72	398	0.55 (0.12, 2.60)	N/A
Yoo [51]	1997	Aichi Cancer Center Hospital	Japan	25+	Case-control	Individual study	Asian	Per 5 years	ER+	291	21714	1.15 (0.88, 1.49)	Not reported
									ER-	167	21714	1.24 (0.86, 1.77)
Case-only estimates
Devi [54]	2012	Department of Radiotherapy, Oncology and Palliative Care, Sarawak	Malaysia	<40-≥60	Case-only	Individual study	Asian	>50 vs. ≤50 years	Triple negative	299	493 Luminal A	1.59 (1.01, 2.51)	Not reported
Jerônimo [56]	2017	Fundação Assistencial da Paraíba, Campina Grande and Hospital Napoleão Laureano, João Pessoa	Brazil	55.1 (12.3)	Case-only	Individual study	Hispanic or Latina	≥50 vs. <50 years	Triple negative	38	134 Luminal A	1.45 (0.59, 3.54)	Not reported
Jung [26]	2022	Breast Cancer Association Consortium	Australia, Canada, China, Cyprus, Finland, France, Germany, Greece, Israel, Italy, Netherlands, Poland, Spain, Sweden, UK, US	58.0 (15.0)	Case-control	Pooled study	White	≥54 vs. <50 years	Triple negative	2081	8,826 Luminal A	0.93 (0.80, 1.08)	0.89
Martinez [57]	2013	Ella Binational Breast Cancer Study	Mexico, US	52 (12)	Case-only	Individual study	Hispanic or Latina	≥50 vs. <50 years	Triple negative	159	571 Luminal A	0.59 (0.33, 1.04)	Not reported
Redondo [59]	2012	Breast Oncology Galician Network Study	Spain	54.7 (12.7)	Case-only	Individual study	White	≥50 vs. <50 years	Triple negative	39	283 Luminal A	1.28 (0.63, 2.61)	N/A
Sanderson [61]	2021	Southern Tri-State Breast Health Study, Southern Community Cohort Study, Nashville Breast Health Study, and Black Women: Etiology and Survival of Triple-negative Breast Cancers Study	US	25-88	Case-only	Pooled study	Black or African American	≥50 vs. <45 years	Triple negative	394	1,242 ER+	0.97 (0.69, 1.37)	Not reported
Sayed [62]	2021	15 hospitals and health facilities	Kenya	49.2 (12.8)	Case-only	Individual study	Black or African American	≥50 vs. <50 years	ER-	256	582 ER+	0.73 (0.40, 1.36)	0.32
Turkoz [65]	2013	Department of Medical Oncology at Hacettepe University, Institute of Oncology	Turkey	Not reported	Case-only	Individual study	Asian	≥55 vs. <55 years	Non-luminal	401	1,483 Luminal	1.01 (0.90, 1.14)	Not reported
