## Supplementary material for "Risk factors for breast cancer subtypes by race and ethnicity: A scoping review of the literature": Table S7

### Sheet: TabS7 Premeno BMI
Supplementary Table 7. Published case-control and case-only estimates for the association between premenopausal BMI and breast cancer risk.
Author [ref.]	Year	Study population	Country	Age (years)	Study design	Individual/Pooled	Self reported race and ethnicity	Comparison	Tumor Subtype	Index Subjects, N	Reference Subjects, N	Estimate (95% CI)	p-heterogeneity
Case-control estimates
Akinyemiju [87]	2021	Mechanisms for Established and Novel Risk Factors for Breast Cancer in Nigerian Women study	Nigeria	48 (42-58)	Case-control	Individual study	Black or African American	Per unit SD	Luminal	80	286	0.54 (0.36, 0.81)	Not reported
									Triple negative	52	286	0.89 (0.56, 1.42)
Bandera [88]	2015	African American Breast Cancer Epidemiology and Risk Consortium	US	20-75	Case-control	Pooled study	Black or African American	≥35 vs. <25	ER+	691	4087	0.81 (0.61, 1.07)	Not reported
									Triple negative	227	4087	1.13 (0.71, 1.80)
Bandera [89]	2013	Women's Circle of Health Study	US	20-75	Case-control	Individual study	Black or African American	≥30 vs. <25	ER+PR+	195	482	1.34 (0.68, 2.68)	Not reported
									ER-PR-	102	482	1.26 (0.53, 3.00)
Berstad [90]	2010	Women's Contraceptive and Reproductive Experiences Study	US	35-64	Case-control	Pooled Study	White	≥35 vs. <25	ER+PR+	718	1347	0.75 (0.45, 1.25)	0.33
									ER-PR-	329	1347	0.88 (0.45, 1.74)
							Black or African American	≥35 vs. <25	ER+PR+	257	688	0.63 (0.36, 1.11)	0.07
									ER-PR-	230	688	1.12 (0.66, 1.91)
Brandão [6]	2021	Mozambican Breast Cancer cohort	Mozambique	54 (26.3)	Case-control	Individual study	African	≥30 vs. <30	HR positive	72	638	0.44 (0.19, 1.03)	Not reported
									Triple negative	31	638	0.90 (0.28, 2.83)
Britton [8]	2002	Women's Interview Study of Health	US	20-44	Case-control	Individual study	White	>24.6 vs. <24.6	ER+	734	1397	0.82 (0.67, 1.00)	Not reported
									ER-	478	1397	0.94 (0.75, 1.17)
Cotterchio [13]	2003	Women's Health Study and Enhanced Cancer Surveillance Study	Canada	25-74	Case-control	Pooled Study	White	>27 vs. ≤25	ER+PR+	489	1221	0.71 (0.50, 1.00)	Not reported
									ER-PR-	265	1221	1.35 (0.89, 2.05)
Dey [14]	2009	Regional Cancer Center, Trivandrum, Kerala	India	Not reported	Case-control	Individual study	Asian	>25.1 vs. ≤21.4	ER+	153	811	1.29 (0.80, 2.08)	Not reported
									ER-	316	811	2.21 (1.54, 3.16)
Fagherazzi [91]	2012	The French E3N cohort	France	53 (6.7)	Prospective cohort	Individual study	White	≥30 vs. <20	ER+/PR+	223	63,726 non-cases	0.40 (0.16, 1.00)	Not reported
									ER-/PR-	54	63,726 non-cases	1.45 (0.38, 5.59)
Gaudet [19]	2011	Cancer and Steroid Hormone Study	US	20-56	Case-control	Individual study	White	Per WHO category	Luminal	236	1282	1.25 (0.98, 1.59)	0.026
									Triple negative	109	1282	1.67 (1.22, 2.28)
Giudici [80]	2017	Trieste, Friuli-Venezia Giulia	Italy	43.3 (4.8)	Case-control	Individual study	White	≥30 vs. <18.5	Luminal	152	277	2.14 (0.90, 5.08)
Horn-Ross [92]	2016	California Teachers Study	US	34-72	Prospective cohort	Individual study	White	≥25 vs. <25	ER+	243	220,418 PY	0.94 (0.71, 1.24)
Iwasaki [93]	2007(b)	Japan Public Health Center-based Prospective Study	Japan	40-69	Prospective cohort	Individual study	Asian	Per 1 unit	ER+	62	20,871 at risk	1.04 (0.98, 1.11)	Not reported
									ER-	41	20,871 at risk	1.02 (0.93, 1.13)
Jeong [94]	2020	Korea Breast Cancer Study	South Korea	51.5 (8.0)	Case-control	Individual study	Asian	≥30 vs. <18.5	Luminal	5208	Not reported	0.86 (0.73, 1.01)	Not reported
									Triple negative	1851	Not reported	1.38 (1.09, 1.74)
John [95]	2015 (a)	Breast Cancer Health Disparities Study	US	25-79	Case-control	Pooled study	White	≥30 vs. <25	ER+PR+	290	653	0.74 (0.50, 1.10)	Not reported
									ER-PR-	105	653	1.45 (0.85, 2.48)
							Hispanic or Latina	≥30 vs. <25	ER+PR+	285	765	0.63 (0.44, 0.92)	Not reported
									ER-PR-	142	765	0.71 (0.45, 1.12)
John [96]	2011	San Francisco Bay Area Breast Cancer Study	US	35-79	Case-control	Individual study	White	≥30 vs. <25	ER+PR+	70	165	0.29 (0.09, 0.93)	Not reported
									ER+PR+	57	160	0.32 (0.13, 0.81)
									ER+PR+	178	483	0.42 (0.25, 0.69)
Kawai [97]	2014	Seattle-Puget Sound metropolitan area	US	20-44	Case-control	Individual study	White	≥30 vs. <25	ER+	779	940	1.00 (0.70, 1.40)	0.54
									Triple negative	182	940	1.20 (0.70, 2.00)
Kawai [98]	2013	Miyagi Cancer Center Hospital	Japan	58.9 (13.8)	Case-control	Individual study	Asian	≥30 vs. <18.5	ER+/PR+	250	1039	0.55 (0.22, 1.34)	Not reported
									ER-/PR-	95	1039	0.65 (0.19, 2.28)
Ma [99]	2018	Women's Contraceptive and Reproductive Experiences Study, Women's Breast Carcinoma in situ Study, and Women's Learning the Influence of Family and Environment Study	US	47.3 (7.4) cases, 47.9 (8.1) controls	Case-control	Pooled study	White	≥30 vs. <25	Luminal-like	1087	Not reported	0.71 (0.50, 1.01)	Not reported
									Triple negative	211	Not reported	1.12 (0.94, 1.34)
							African	≥30 vs. <25	Luminal-like	229	Not reported	0.94 (0.55, 1.59)	Not reported
									Triple negative	118	Not reported	1.09 (0.58, 2.05)
Ma [31]	2006	Los Angeles County Cancer Surveillance Program	US	20-49	Case-control	Individual study	White	≥35 vs. <25	ER+PR+	854	440	0.69 (0.43, 1.11)	Not reported
									ER-PR-	385	440	1.18 (0.70, 2.01)
Miyagawa [100]	2015	Hyogo College of Medicine	Japan	57.9 (13.2)	Case-control	Individual study	Asian	>22.37 vs. ≤20.00	Luminal	164	353	1.42 (0.89, 2.26)	N/A
Nagrani [101]	2016	Tata Memorial Hospital, Mumbai	India	20-69	Case-control	Individual study	Asian	≥30 vs. <18.5	ER+/PR+	310	836	0.22 (0.13, 0.37)	Not reported
									ER-/PR-	344	836	0.32 (0.20, 0.51)
Rice [38]	2018	Mayo Mammography Health Study, Nurses' Health Study, Nurses' Health Study II, San Francisco Bay Area Breast Cancer, and San Francisco Mammography Registry	US	Not reported overall	Case-control	Pooled study	White	Per 5 units	ER+	887	3192	1.17 (1.08, 1.28)	Not reported
									ER-	194	3192	1.27 (1.09, 1.48)
Ritte [102]	2012	European Prospective Investigation into Cancer and Nutrition	Denmark, France, Italy, Germany, Greece, Norway, Spain, Sweden, Netherlands, UK	51.3 (35-70)	Prospective cohort	Pooled study	White	Per 5 cm increase in BMI	ER+	507	870,491 PY	0.85 (0.75, 0.98)	Not reported
									ER-	235	2,528,688 PY	0.75 (0.62, 0.92)
Sanderson [103]	2015	Nashville Breast Health Study	US	25-75	Case-control	Individual study	White	≥30 vs. <25	ER+	382	720	1.10 (0.80, 1.50)	Not reported
									ER-	125	720	1.40 (0.80, 2.20)
							African	≥30 vs. <25	ER+	78	143	1.50 (0.70, 3.30)	Not reported
									ER-	42	143	1.80 (0.70, 5.20)
Urbute [104]	2022	Danish Medical Birth Registry	Denmark	30.0 (IQR: 26.8-33.5)	Prospective cohort	Individual study	White	≥30 vs. 18.5-24.9	ER+	1568	3,606,121 PY	0.68 (0.57, 0.82)	Not reported
									ER-	588	3,606,121 PY	0.84 (0.63, 1.11)
vandenBrandt [105]	2021	Pooling Project of Prospective Studies of Diet and Cancer	Australia, Canada, Italy, Japan, Netherlands, Sweden, US	26-89	Prospective cohort	Pooled study	White	≥30 vs. <21	ER+	2124	Not reported	0.67 (0.53, 0.84)	0.031	Look at tables 1 and S2
									ER-	833	Not reported	1.00 (0.75, 1.34)
White [106]	2015	Sister Study	US	35-74	Prospective cohort	Individual study	White	≥35 vs. <18.5	ER+/PR+	204	52,755 PY	0.35 (0.17, 0.74)	N/A
Xie [48]	2022	21 hospitals in northern and eastern China provinces (Beijing, Hebei, Heilongjiang, Henan, Jilin, Shandong, Shanxi, Tianjin, Shenyang)	China	25-70	Case-control	Individual study	Asian	>24.0 vs. ≤24.0	HR+	584	735	1.21 (0.94, 1.56)	Not reported
									Triple negative	82	735	1.47 (0.90, 2.41)
Yang [50]	2007	Polish Breast Cancer Study	Poland	55.9 (10.1)	Case-control	Individual study	White	Per 5 units	Luminal	600	2502	0.73 (0.59, 0.89)	Not reported
									Basal-like	95	2502	1.17 (0.68, 2.00)
Yang [107]	2011	Breast Cancer Association Consortium	Australia, Belgium, Canada, Denmark, Finland, Germany, Ireland, Italy, Netherlands, New Zealand, Poland, Spain, Sweden, Taiwan, Thailand, UK, US	58.0 (15.0)	Case-control	Pooled study	White	≥30 vs. <25	ER+	10900	17399	0.81 (0.69, 0.95)	Not reported
									ER-	3895	17399	1.10 (0.92, 1.30)
Case-only estimates
Bandera [89]	2013	Women's Circle of Health Study	US	20-75	Case-control	Individual study	Black or African American	≥30 vs. <25	ER-PR-	102	195 ER+PR+	0.88 (0.30, 2.54)	Not reported
Chen [108]	2013	Department of Breast Surgery, Xiangya Hospital of Central South University	China	47.3	Case-only	Individual study	Asian	≥30 vs. <18.5	Triple negative	297	778 Luminal A	3.70 (1.20, 12.10)	Not reported
Devi [54]	2012	Department of Radiotherapy, Oncology and Palliative Care, Sarawak	Malaysia	<40-≥60	Case-only	Individual study	Asian	≥30 vs. <25	Triple negative	121	493 Luminal A	1.46 (0.66, 3.21)	Not reported
Dey [14]	2009	Regional Cancer Center, Trivandrum, Kerala	India	Not reported	Case-control	Individual study	Asian	>25.1 vs. ≤21.4	ER-	577	323 ER+	1.85 (1.09, 3.14)	Not reported
Kimura [109]	2012	Osaka Medical College	Japan	<50-≥65	Case-only	Individual study	Asian	≥25 vs. <25	Triple negative	16	95 Luminal A	4.11 (1.10, 14.40)	Not reported
Li [110]	2014	Cancer Institute/Hospital, Chinese Academy of Medical Sciences, Beijing	China	48.68 (10.47)	Case-only	Individual study	Asian	≥24 vs. <24	ER-	742	1,069 ER+	1.04 (0.85, 1.28)	Not reported
Ma [31]	2006	Los Angeles County Cancer Surveillance Program	US	20-49	Case-control	Individual study	White	≥35 vs. <25	ER-PR-	440	854 ER+PR+	1.64 (1.02, 2.65)	Not reported
Moore [111]	2022	Southern Tri-State Breast Health Study, Nashville Breast Health Study, and Southern Community Cohort Study	US	Not reported	Case-only	Pooled study	Black or African American	≥35 vs. <25	Triple negative	88	199 HR+/HER2-	1.06 (0.45, 2.50)	Not reported
Sayed [62]	2021	15 hospitals and health facilities	Kenya	49.2 (12.8)	Case-only	Individual study	Black or African American	≥30 vs. <25	ER-	103	257 ER+	0.91 (0.46, 1.77)	0.77
Sung [79]	2020	Sarawak General Hospital	Malaysia	51.6 (11.1)	Case-only	Individual study	Asian	≥30 vs. <25	HR-	428	880 HR+	0.84 (0.58, 1.21)	Not reported
Wang [112]	2019	Western China Clinical Cooperation Group	China	50.0 (11.2)	Case-only	Individual study	Asian	≥25 vs. <18.5	Triple negative	486	1,730 Non-Triple negative	1.66 (1.30, 2.11)	Not reported
Yang [107]	2011	Breast Cancer Association Consortium	Australia, Belgium, Canada, Denmark, Finland, Germany, Ireland, Italy, Netherlands, New Zealand, Poland, Spain, Sweden, Taiwan, Thailand, UK, US	58.0 (15.0)	Case-control	Pooled study	White	≥30 vs. <25	Triple negative	620	2,100 Luminal A	1.80 (1.42, 2.29)	Not reported
