## Supplementary material for "Risk factors for breast cancer subtypes by race and ethnicity: A scoping review of the literature": Table S8

### Sheet: TabS8 Postmeno BMI
Supplementary Table 8. Published case-control and case-only estimates for the association between postmenopausal BMI and breast cancer risk.
Author [ref.]	Year	Study population	Country	Age (years)	Study design	Individual/Pooled	Self reported race and ethnicity	Comparison	Tumor Subtype	Index Subjects, N	Reference Subjects, N	Estimate (95% CI)	p-heterogeneity
Case-control estimates
Abdel-Rahman [67]	2020	Prostate, Lung, Colorectal, and Ovarian Cancer Screening Trial	US	63 (5.4)	Prospective cohort	Individual study	White	Per unit increase	ER+/HER2-	1741	73,570 at risk	1.01 (1.01, 1.02)	Not reported
									ER-/HER2-	239	73,570 at risk	1.01 (0.98, 1.03)
Akinyemiju [87]	2021	Mechanisms for Established and Novel Risk Factors for Breast Cancer in Nigerian Women study	Nigeria	48 (42-58)	Case-control	Individual study	Black or African American	Per unit SD	Luminal	80	286	0.87 (0.59, 1.26)	Not reported
									Triple negative	52	286	0.55 (0.32, 0.95)
Bandera [88]	2015	African American Breast Cancer Epidemiology and Risk Consortium	US	20-75	Case-control	Pooled study	Black or African American	≥35 vs. <25	ER+	1413	7973	1.31 (1.02, 1.67)	Not reported
									Triple negative	264	7973	0.60 (0.39, 0.93)
Bandera [89]	2013	Women's Circle of Health Study	US	20-75	Case-control	Individual study	Black or African American	≥30 vs. <25	ER+PR+	206	476	1.04 (0.50, 2.18)	Not reported
									ER-PR-	101	476	0.37 (0.15, 0.96)
Barnes [4]	2011	The MARIE study	Germany	50-75	Case-control	Individual study	White	≥30 vs. ≤22.4	ER+	2436	6386	0.97 (0.74, 1.25)	Not reported
									ER-PR-	540	6386	0.94 (0.59, 1.50)
Berstad [90]	2010	Women's Contraceptive and Reproductive Experiences Study	US	35-64	Case-control	Pooled study	White	≥35 vs. <25	ER+PR+	679	1294	1.12 (0.76, 1.66)	0.004
									ER-PR-	214	1294	0.35 (0.15, 0.82)
							Black or African American	≥35 vs. <25	ER+PR+	225	712	1.83 (1.08, 3.09)	0.009
									ER-PR-	158	712	0.58 (0.27, 1.24)
Borgquist [113]	2009	Malmo Diet and Cancer Study	Sweden	57.3 (7.9)	Prospective cohort	Individual study	White	>28 vs. <23	ER+	194	9,685 at risk	1.63 (1.08, 2.47)	Not reported
									ER-	26	9,685 at risk	1.01 (0.30, 3.42)
Brandão [6]	2021	Mozambican Breast Cancer cohort	Mozambique	54 (26.3)	Case-control	Individual study	Black or African American	≥30 vs. <30	Triple negative	31	638	3.36 (0.87, 13.01)	N/A
Brinton [7]	2014	NIH-AARP Diet and Health Cohort Study	US	50-71	Prospective cohort	Individual study	White	≥35 vs. <18.5	ER+	3126	190,872 at risk	2.26 (2.12, 2.40)	Not reported
									ER-	626	190,872 at risk	1.84 (1.54, 2.14)
Cerne [10]	2012	Institute of Oncology, Ljubljana	Slovenia	61.6 (5.8)	Case-control	Individual study	White	≥30 vs. <25	ER+PR+	454	709	2.03 (1.40, 2.94)	Not reported
									ER-PR-	106	709	2.46 (1.35, 4.49)
Cotterchio [13]	2003	Women's Health Study and Enhanced Cancer Surveillance Study	Canada	25-74	Case-control	Pooled study	White	>27 vs. ≤25	ER+PR+	1373	1778	1.61 (1.32, 1.98)	Not reported
									ER-PR-	459	1778	1.48 (1.09, 1.99)
Dey [14]	2009	Regional Cancer Center, Trivandrum, Kerala	India	Not reported	Case-control	Individual study	Asian	>25.1 vs. ≤21.4	ER+	170	397	1.34 (0.81, 2.23)	Not reported
									ER-	261	397	1.51 (0.98, 2.30)
Ellingjord-Dale [114]	2018	Norwegian Breast Cancer Screening Program	Norway	50-69	Case-control	Individual study	White	≥25 vs. <25	ER+	3470	17350	1.14 (1.06, 1.22)	Not reported
									Triple negative	361	1805	1.21 (0.96, 1.52)
Fagherazzi [91]	2012	The French E3N cohort	France	53 (6.7)	Prospective cohort	Individual study	White	≥30 vs. <20	ER+/PR+	944	63,726 non-cases	1.63 (1.17, 2.28)	Not reported
									ER-/PR-	243	63,726 non-cases	0.77 (0.36, 1.66)
Gaudet [19]	2011	Cancer and Steroid Hormone Study	US	20-56	Case-control	Individual study	White	Per WHO category	Luminal	169	1373	1.12 (0.86, 1.47)	0.72
									Triple negative	87	1373	1.02 (0.70, 1.48)
Horn [115]	2014(b)	Nord-Trøndelag County	Norway	55 (48-64)	Prospective cohort	Individual study	White	≥30 vs. <25	Luminal	614	18,562 at risk	1.58 (1.28, 1.95)	0.42
									Non Luminal	120	18,562 at risk	1.14 (0.71, 1.83)
Horn-Ross [92]	2016	California Teachers Study	US	34-72	Prospective cohort	Individual study	White	≥25 vs. <25	ER+	2187	616,270 PY	1.14 (1.04, 1.24)	N/A
Iwasaki [93]	2007(b)	Japan Public Health Center-based Prospective Study	Japan	40-69	Prospective cohort	Individual study	Asian	Per 1 unit	ER+	65	29,168 at risk	1.08 (1.01, 1.15)	Not reported
									ER-	41	29,168 at risk	0.95 (0.84, 1.06)
Jeong [94]	2020	Korea Breast Cancer Study	South Korea	51.5 (8.0)	Case-control	Individual study	Asian	≥30 vs. <18.5	Luminal	3526	Not reported	2.02 (1.78, 2.29)	Not reported
									Triple negative	1405	Not reported	1.73 (1.43, 2.10)
John [116]	2015 (b)	Breast Cancer Health Disparities Study	US	25-79	Case-control	Pooled study	White	≥30 vs. <25	ER+PR+	292	814	0.89 (0.52, 1.52)	Not reported
									ER-PR-	133	814	0.57 (0.28, 1.17)
							Hispanic or Latina	≥30 vs. <25	ER+PR+	294	961	0.91 (0.55, 1.51)	Not reported
									ER-PR-	153	961	0.60 (0.32, 1.11)
John [117]	2013	San Francisco Bay Area Breast Cancer Study	US	35-79	Case-control	Individual study	White	≥30 vs. <25	ER+PR+	181	312	1.19 (0.72, 1.99)	N/A
							Black or African American	≥30 vs. <25	ER+PR+	243	315	1.07 (0.66, 1.73)
							Hispanic or Latina	≥30 vs. <25	ER+PR+	377	709	0.77 (0.53, 1.12)
Kawai [98]	2013	Miyagi Cancer Center Hospital	Japan	58.9 (13.8)	Case-control	Individual study	Asian	≥30 vs. <18.5	ER+/PR+	277	1756	6.24 (2.68, 14.53)	Not reported
									ER-/PR-	142	1756	2.43 (0.74, 7.95)
MacInnis [118]	2004	Melbourne Collaborative Cohort Study	Australia	27-75	Prospective cohort	Individual study	White	Per 5 units	ER+	97	13,598 at risk	1.25 (1.05, 1.49)	Not reported
									ER-	29	13,598 at risk	0.82 (0.55, 1.24)
McClain [119]	2017	Long Island Breast Cancer Study Project	US	20-98	Case-control	Individual study	White	≥30 vs. <25	ER+/PR+	387	990	1.80 (1.32, 2.46)	N/A
Miyagawa [100]	2015	Hyogo College of Medicine	Japan	57.9 (13.2)	Case-control	Individual study	Asian	>22.37 vs. ≤20.00	Luminal	260	329	1.73 (1.07, 2.81)	N/A
Nagrani [101]	2016	Tata Memorial Hospital, Mumbai	India	20-69	Case-control	Individual study	Asian	≥30 vs. <18.5	ER+/PR+	96	269	3.16 (1.46, 6.81)	Not reported
									ER-/PR-	125	269	0.37 (0.17, 0.79)
Park [74]	2016(a)	Seoul Breast Cancer Study	South Korea	47.7 (10.9)	Case-control	Individual study	Asian	≥30 vs. <25	Luminal	1660	3163	1.96 (1.15, 3.33)	Not reported
									Triple negative	434	3163	0.96 (0.40, 2.32)
Phipps [120]	2011(b)	Women's Health Initiative	US	50-79	Prospective cohort	Individual study	White	≥30 vs. <25	ER+	2592	151,483 non-cases	1.35 (1.20, 1.51)	Not reported
									Triple negative	306	151,483 non-cases	1.37 (0.98, 1.93)
Phipps [121]	2008(b)	Seattle-Puget Sound metropolitan area	US	55-79	Case-control	Individual study	White	≥30 vs. <25	Luminal	1008	1447	1.10 (0.90, 1.30)	Not reported
									Triple negative	77	1447	1.40 (0.80, 2.50)
Rice [38]	2018	Mayo Mammography Health Study, Nurses' Health Study, Nurses' Health Study II, San Francisco Bay Area Breast Cancer, and San Francisco Mammography Registry	US	Not reported overall	Case-control	Pooled study	White	Per 5 units	ER+	1851	5690	1.35 (1.27, 1.42)	Not reported
									ER-	353	5690	1.23 (1.11, 1.38)
Ritte [102]	2012	European Prospective Investigation into Cancer and Nutrition	Denmark, France, Italy, Germany, Greece, Norway, Spain, Sweden, Netherlands, UK	51.3 (35-70)	Prospective cohort	Pooled study	White	Per 5 cm increase in BMI	ER+	5257	2,528,688 PY	1.10 (1.06, 1.14)	Not reported
									ER-	1175	3,346,356 PY	1.00 (0.91, 1.09)
Rosenberg [43]	2006	All native Swedish female residents	Sweden	50-74	Case-control	Individual study	White	≥28.3 vs. <22.2	ER+	1451	3065	1.78 (1.44, 2.21)	Not reported
									ER-PR-	332	3065	1.60 (1.00, 2.50)
Sanderson [103]	2015	Nashville Breast Health Study	US	25-75	Case-control	Individual study	White	≥30 vs. <25	ER+	736	1237	0.90 (0.70, 1.20)	Not reported
									ER-	232	1237	1.10 (0.80, 1.60)
							Black or African American	≥30 vs. <25	ER+	181	201	1.10 (0.60, 2.00)	Not reported
									ER-	83	201	1.00 (0.50, 2.10)
Sarink [44]	2022	Multiethnic Cohort Study	US	72 (IQR: 65-78)	Prospective cohort	Individual study	White	≥30 vs. <25	ER+	1063	20,003 at risk	1.17 (1.00, 1.38)	Not reported
									ER-	189	20,003 at risk	0.88 (0.59, 1.32)
							Black or African American	≥30 vs. <25	ER+	598	16,060 at risk	1.26 (1.01, 1.56)	Not reported
									ER-	204	16,060 at risk	0.96 (0.68, 1.37)
							Asian	≥30 vs. <25	ER+	1216	22,333 at risk	1.63 (1.32, 2.02)	Not reported
									ER-	231	22,333 at risk	1.02 (0.57, 1.80)
							Hispanic or Latina	≥30 vs. <25	ER+	542	17,647 at risk	1.43 (1.15, 1.78)	Not reported
									ER-	141	17,647 at risk	0.74 (0.47, 1.15)
Sellers [122]	2002 (a)	Iowa Women's Health Study	US	55-69	Prospective cohort	Individual study	White	≥30.70 vs. ≤22.89	ER+	1043	Not reported	2.00 (1.58, 2.53)	Not reported
									ER-	232	Not reported	1.38 (0.78, 2.43)
Suzuki [123]	2006	Swedish Mammography Cohort	Sweden	Postmenopausal	Prospective cohort	Individual study	White	≥30 vs. <18.5	ER+	995	430,331 PY	1.16 (0.96, 1.42)	Not reported
									ER-PR-	143	430,331 PY	0.65 (0.32, 1.30)
vandenBrandt [105]	2021	Pooling Project of Prospective Studies of Diet and Cancer	Australia, Canada, Italy, Japan, Netherlands, Sweden, US	26-89	Prospective cohort	Pooled study	White	≥30 vs. <21	ER+	14080	Not reported	1.69 (1.50, 1.90)	Not reported
									ER-	2792	Not reported	1.13 (0.96, 1.32)
White [106]	2015	Sister Study	US	35-74	Prospective cohort	Individual study	White	≥35 vs. <18.5	ER+/PR+	682	194,330 PY	2.18 (1.68, 2.84)	Not reported
									ER-/PR-	157	194,330 PY	0.43 (0.25, 0.75)
Xie [48]	2022	21 hospitals in northern and eastern China provinces (Beijing, Hebei, Heilongjiang, Henan, Jilin, Shandong, Shanxi, Tianjin, Shenyang)	China	25-70	Case-control	Individual study	Asian	>24.0 vs. ≤24.0	HR positive	318	436	1.15 (0.84, 1.58)	Not reported
									Triple negative	54	436	0.8 (0.43, 1.52)
Yang [50]	2007	Polish Breast Cancer Study	Poland	55.9 (10.1)	Case-control	Individual study	White	Per 5 units	Luminal	600	2502	1.00 (0.90, 1.11)	Not reported
									Basal-like	95	2502	1.08 (0.78, 1.48)
Case-only estimates
Bandera [89]	2013	Women's Circle of Health Study	US	20-75	Case-control	Individual study	Black or African American	≥30 vs. <25	ER-PR-	101	206 ER+PR+	0.42 (0.14, 1.25)	Not reported
Chen [108]	2013	Department of Breast Surgery, Xiangya Hospital of Central South University	China	47.3	Case-only	Individual study	Asian	≥30 vs. <18.5	Triple negative	180	349 Luminal A	0.30 (0.10, 1.00)	Not reported
Devi [54]	2012	Department of Radiotherapy, Oncology and Palliative Care, Sarawak	Malaysia	<40-≥60	Case-only	Individual study	Asian	≥30 vs. <25	Triple negative	167	187 Luminal A	0.63 (0.34, 1.16)	Not reported
Dey [14]	2009	Regional Cancer Center, Trivandrum, Kerala	India	Not reported	Case-control	Individual study	Asian	>25.1 vs. ≤21.4	ER-	577	323 ER+	1.05 (0.62, 1.79)	Not reported
Eichholzer [124]	2013	Basel Breast Cancer Database of the University Women's Hospital Basel	Switzerland	61 (26-95)	Case-only	Individual study	White	per 5 BMI units	ER-	239	867 ER+	1.01 (0.86, 1.19)	Not reported
Kimura [109]	2012	Osaka Medical College	Japan	<50-≥65	Case-only	Individual study	Asian	≥30 vs. <25	Triple negative	54	238 Luminal A	0.76 (0.17, 2.43)	Not reported
Li [110]	2014	Cancer Institute/Hospital, Chinese Academy of Medical Sciences, Beijing	China	48.68 (10.47)	Case-only	Individual study	Asian	≥24 vs. <24	ER-	475	641 ER+	0.88 (0.69, 1.12)	Not reported
Moore [111]	2022	Southern Tri-State Breast Health Study, Nashville Breast Health Study, and Southern Community Cohort Study	US	Not reported	Case-only	Pooled study	Black or African American	≥35 vs. <25	Triple negative	339	851 HR+/HER2-	0.95 (0.61, 1.48)	Not reported
Sayed [62]	2021	15 hospitals and health facilities	Kenya	49.2 (12.8)	Case-only	Individual study	Black or African American	≥30 vs. <25	ER-	111	199 ER+	0.77 (0.37, 1.61)	0.49
Sung [79]	2020	Sarawak General Hospital	Malaysia	51.6 (11.1)	Case-only	Individual study	Asian	≥30 vs. <25	HR-	518	984 HR+	0.44 (0.30, 0.64)	Not reported
Wang [112]	2019	Western China Clinical Cooperation Group	China	50.0 (11.2)	Case-only	Individual study	Asian	≥25 vs. <18.5	Triple negative	453	1,488 Non-Triple negative	0.56 (0.44, 0.72)	Not reported
Yang [107]	2011	Breast Cancer Association Consortium	Australia, Belgium, Canada, Denmark, Finland, Germany, Ireland, Italy, Netherlands, New Zealand, Poland, Spain, Sweden, Taiwan, Thailand, UK, US	58.0 (15.0)	Case-control	Pooled study	White	≥30 vs. <25	Triple negative	971	5,505 Luminal A	1.09 (0.91 1.29)	Not reported
