## Supplementary material for "Risk factors for breast cancer subtypes by race and ethnicity: A scoping review of the literature": Table S9

### Sheet: TabS9 Height
Supplementary Table 9. Published case-control and case-only estimates for the association between height and breast cancer risk.
Author [ref.]	Year	Study population	Country	Age (years)	Study design	Individual/Pooled	Self reported race and ethnicity	Comparison	Tumor Subtype	Index Subjects, N	Reference Subjects, N	Estimate (95% CI)	p-heterogeneity
Case-control estimates
Akinyemiju [87]	2021	Mechanisms for Established and Novel Risk Factors for Breast Cancer in Nigerian Women study	Nigeria	48 (42-58)	Case-control	Individual study	Black or African American	>164 vs. ≤156.0 cm	Luminal	80	286	1.28 (0.66, 2.48)	Not reported
									Triple negative	52	286	1.01 (0.41, 2.45)
Bertrand [125]	2017(b)	Black Women's Health Study	US	21-69	Prospective cohort	Individual study	Black or African American	≥70 vs. ≤63 in	ER+	1023	1,046,258 PY	1.44 (1.09, 1.89)	Not reported
									ER+	1015	881,204 PY	1.16 (0.78, 1.71)
Borgquist [113]	2009	Malmo Diet and Cancer Study	Sweden	57.3 (7.9)	Prospective cohort	Individual study	White	>1.68 vs. <1.60 m	ER+	194	9,685 at risk	1.47 (0.96, 2.25)	Not reported
									ER-	26	9,685 at risk	0.56 (0.17, 1.90)
Brandão [6]	2021	Mozambican Breast Cancer cohort	Mozambique	54 (26.3)	Case-control	Individual study	Black or African American	Per 10 cm	HR positive	72	638	1.15 (0.79, 1.68)	Not reported
									Triple negative	31	638	1.86 (1.07, 3.23)
Elands [126]	2019	Netherlands Cohort Study on Diet and Cancer	Netherlands	61.4 (4.3)	Prospective cohort	Individual study	White	≥169 vs. <163 cm	ER+	1189	30,629 PY	1.25 (1.03, 1.52)	Not reported
									ER-	267	30,629 PY	0.97 (0.69, 1.37)
Fagherazzi [91]	2012	The French E3N cohort	France	53 (6.7)	Prospective cohort	Individual study	White	≥164 vs. <159 cm	ER+/PR+	1167	63,726 non-cases	1.15 (0.99, 1.32)	Not reported
									ER-/PR-	297	63,726 non-cases	0.92 (0.70, 1.21)
Horn [115]	2014(b)	Nord-Trøndelag County	Norway	55 (48-64)	Prospective cohort	Individual study	White	≥170 vs. <160 cm	Luminal	614	18,562 at risk	1.58 (1.15, 2.18)	0.14
									Non Luminal	120	18,562 at risk	0.49 (0.15, 1.60)
Horn-Ross [92]	2016	California Teachers Study	US	34-72	Prospective cohort	Individual study	White	≥65 vs. <65 in	ER+	2517	855,574 PY	1.19 (1.11, 1.28)	N/A
Iwasaki [93]	2007(b)	Japan Public Health Center-based Prospective Study	Japan	40-69	Prospective cohort	Individual study	Asian	Per 1 cm	ER+	127	50,039 at risk	1.02 (0.99, 1.05)	Not reported
									ER-	82	50,039 at risk	1.05 (1.00, 1.09)
John [117]	2015 (b)	Breast Cancer Health Disparities Study	US	25-79	Case-control	Pooled study	White	>165.5 vs. <156.9 m	ER+PR+	292	814	1.23 (0.82, 1.85)	Not reported
									ER-PR-	133	814	1.27 (0.8, 2.02)
							Hispanic or Latina	>159.4 vs. <151.2 m	ER+PR+	294	961	1.26 (0.85, 1.88)	Not reported
									ER-PR-	153	961	1.47 (0.94, 2.30)
John [96]	2011	San Francisco Bay Area Breast Cancer Study	US	35-79	Case-control	Individual study	White	>166.6 vs. ≤161.8 cm	ER+PR+	70	165	1.35 (0.59, 3.11)	N/A
							Black or African American	>167.4 vs. ≤161.2 cm	ER+PR+	57	160	0.66 (0.26, 1.70)	N/A
							Hispanic or Latina	>159.0 vs. ≤153.6 cm	ER+PR+	178	483	2.20 (1.31, 3.72)	N/A
Kawai [97]	2014	Seattle-Puget Sound metropolitan area	US	20-44	Case-control	Individual study	White	≥1.7 vs. <1.6 m	ER+	779	940	1.20 (0.80, 1.70)	0.37
									Triple negative	182	940	1.00 (0.60, 1.80)
Kawai [98]	2013	Miyagi Cancer Center Hospital	Japan	58.9 (13.8)	Case-control	Individual study	Asian	≥157 cm vs. <149 cm	ER+	663	2902	0.93 (0.71, 1.24)	Not reported
									ER-/PR-	249	2902	1.28 (0.82, 2.00)
MacInnis [118]	2004	Melbourne Collaborative Cohort Study	Australia	27-75	Prospective cohort	Individual study	White	Per 10 cm	ER+	97	13,598 at risk	1.43 (1.01, 2.04)	Not reported
									ER-	29	13,598 at risk	1.41 (0.78, 2.56)
Mellemkjær [127]	2012	Diet, Cancer and Health Study	Denmark	50-64	Prospective cohort	Individual study	White	Per 5 cm	ER+	742	23,864 at risk	1.08 (1.01, 1.15)	Not reported
									ER-	169	23,864 at risk	1.00 (0.88, 1.14)
Rice [38]	2018	Mayo Mammography Health Study, Nurses' Health Study, Nurses' Health Study II, San Francisco Bay Area Breast Cancer, and San Francisco Mammography Registry	US	Not reported overall	Case-control	Pooled study	White	Per 3 in	ER+	2546	7956	1.09 (1.03, 1.14)	Not reported
									ER-	522	7956	0.97 (0.88, 1.07)
Ritte [81]	2013(b)	European Prospective Investigation into Cancer and Nutrition	Denmark, France, Italy, Germany, Greece, Norway, Spain, Sweden, Netherlands, UK	51.3 (35-70)	Prospective cohort	Pooled study	White	≥165 vs. ≤159 cm	ER+PR+	3524	3,297,579 PY	1.26 (1.15, 1.38)	0.12
									ER-PR-	990	3,297,579 PY	1.08 (0.91, 1.28)
Rosenberg [43]	2006	All native Swedish female residents	Sweden	50-74	Case-control	Individual study	White	≥170 vs. <160 cm	ER+	1451	3065	1.47 (1.21, 1.79)	Not reported
									ER-PR-	332	3065	1.10 (0.70, 1.60)
Sellers [122]	2002 (a)	Iowa Women's Health Study	US	55-69	Prospective cohort	Individual study	White	>66 vs. ≤62 in	ER+	1043	Not reported	1.13 (0.92, 1.39)	Not reported
									ER-	232	Not reported	1.33 (0.84, 2.11)
Slattery [128]	2007	Arizona, Colorado, New Mexico, and Utah	US	25-79	Case-control	Individual study	White	>160 vs. ≤155 cm	ER+	812	1573	1.24 (1.00, 1.55)	Not reported
									ER-	199	1573	2.58 (1.75, 3.82)
							Hispanic or Latina	>160 vs. ≤155 cm	ER+	381	893	1.10 (0.78, 1.54)	Not reported
									ER-	133	893	1.33 (0.83, 2.13)
vandenBrandt [105]	2021	Pooling Project of Prospective Studies of Diet and Cancer	Australia, Canada, Italy, Japan, Netherlands, Sweden, US	26-89	Prospective cohort	Pooled study	White	≥1.75 vs. <1.55 m	ER+	16916	1,061,915 at risk	1.30 (1.05, 1.62)	0.812
									ER-	3970	1,061,915 at risk	1.30 (1.06, 1.60)
Wang [129]	2017	21 hospitals in northern and eastern China provinces (Beijing, Hebei, Heilongjiang, Henan, Jilin, Shandong, Shanxi, Tianjin, Shenyang)	China	25-70	Case-control	Individual study	Asian	>160.2 vs. ≤160.2 cm	ER+	997	1316	0.99 (0.84, 1.16)	0.518
									ER-/PR-	298	1316	0.85 (0.66, 1.11)
Warner [130]	2016	Nurses' Health Study and Nurses' Health Study II	US	25-55	Prospective cohort	Pooled study	White	≥67 vs. ≤62 in	Luminal	4264	233,214 at risk	1.41 (1.27, 1.56)	0.78
									Basal-like	408	233,214 at risk	1.59 (1.13, 2.24)
White [106]	2015	Sister Study	US	35-74	Prospective cohort	Individual study	White	>66 vs. <62 in	ER+/PR+	893	252,117 PY	1.00 (0.83, 1.21)	Not reported
									ER-/PR-	192	252,117 PY	1.17 (0.79, 1.74)
