## Supplementary material for "Risk factors for breast cancer subtypes by race and ethnicity: A scoping review of the literature": Table S10

### Sheet: TabS10 Waist hip ratio
Supplementary Table 10. Published case-control and case-only estimates for the association between waist-to-hip ratio and breast cancer risk.
Author [ref.]	Year	Study population	Country	Age (years)	Study design	Individual/Pooled	Self reported race and ethnicity	Comparison	Tumor Subtype	Index Subjects, N	Reference Subjects, N	Estimate (95% CI)	p-heterogeneity
Case-control estimates
Bandera [88]	2015	African American Breast Cancer Epidemiology and Risk Consortium	US	20-75	Case-control	Pooled study	Black or African American	>0.88 vs. ≤0.74	ER+	1573	8269	1.29 (1.06, 1.55)	Not reported
Bandera	2015	African American Breast Cancer Epidemiology and Risk consortium		<=40: 8.1%; 40-49: 23.0%; 50-59: 27.8; >=60:	Case-control	Pooled study	African	>0.88 vs. <=0.74	Triple negative	436	8269	1.49 (1.03, 2.15)
Bandera [89]	2013	Women's Circle of Health Study	US	20-75	Case-control	Individual study	Black or African American	>0.92 vs. ≤0.82	ER+PR+	397	948	1.46 (1.06, 1.87)	Not reported
									ER-PR-	194	948	1.38 (0.89, 1.88)
Bertrand [5]	2017(a)	Black Women's Health Study	US	21-69	Prospective cohort	Individual study	Black or African American	>0.84 vs. <0.76	ER+	1023	881,204 PY	1.00 (0.83, 1.21)	Not reported
	2017(a)	Black Women's Health Study		21-69	Prospective cohort	Individual study	African	>0.84 vs. <0.76	ER-	536	621,021 PY	1.25 (0.97, 1.61)
Britton [8]	2002	Women's Interview Study of Health	US	20-44	Case-control	Individual study	White	>0.92 vs. ≤0.92	ER+	734	1397	0.90 (0.75, 1.09)	Not reported
Britton	2002	Women's Interview Study of Health		20-44	Case-control	Individual study	European	>0.92 vs. <=0.92	ER-	478	1397	1.12 (0.90, 1.40)
Fagherazzi [91]	2012	The French E3N cohort	France	53 (6.7)	Prospective cohort	Individual study	White	≥0.80 vs. <0.75	ER+/PR+	1167	63,726 non-cases	0.89 (0.76, 1.05)	Not reported
Fagherazzi	2012	The French E3N cohort		53 (6.7)	Prospective cohort	Individual study	European	>=0.80 vs. <0.75	ER-/PR-	297	63,726 non-cases	0.87 (0.64, 1.17)
Harris [131]	2011	Nurses' Health Study II	US	25-42	Prospective cohort	Individual study	White	≥0.84 vs. <0.73	ER+	393	45,792 at risk	1.07 (0.77, 1.48)	0.003
Harris	2010	Nurses' Health Study II		25-42	Prospective cohort	Individual study	European	>=0.84 vs. <0.73	ER-	131	45,792 at risk	1.95 (1.10, 3.46)
Houghton [132]	2021	Nurses' Health Study and Nurses' Health Study II	US	25-55	Prospective cohort	Pooled study	White	90th vs. 10th percentile	ER+	2795	1,334,521 PY	1.10 (1.03, 1.19)	Not reported
Houghton	2021	Nurses' Health Study, Nurses' Health Study II		25-55	Prospective cohort	Pooled study	European	90th vs. 10th percentile	Basal-like	138	1,334,521 PY	1.57 (1.17, 2.12)
John [96]	2011	San Francisco Bay Area Breast Cancer Study	US	35-79	Case-control	Individual study	White	>0.84 vs. ≤0.79	ER+PR+	70	165	0.67 (0.17, 2.70)	N/A
	2011	San Francisco Bay Area Breast Cancer Study		35-79	Case-control	Individual study	Black or African American	>0.84 vs. ≤0.79	ER+PR+	57	160	1.21 (0.50, 2.96)	N/A
	2011	San Francisco Bay Area Breast Cancer Study		35-79	Case-control	Individual study	Hispanic or Latina	>0.84 vs. ≤0.79	ER+PR+	178	483	0.77 (0.46, 1.27)	N/A
MacInnis [118]	2004	Melbourne Collaborative Cohort Study	Australia	27-75	Prospective cohort	Individual study	White	Per 0.1 units	ER+	97	13,598 at risk	1.19 (0.88, 1.61)	Not reported
MacInnis	2004	Melbourne Collaborative Cohort Study		27-75	Prospective cohort	Individual study	European	Per 0.1 units	ER-	29	13,598 at risk	0.69 (0.41, 1.16)
Nagrani [101]	2016	Tata Memorial Hospital, Mumbai	India	20-69	Case-control	Individual study	Asian	≥0.95 vs. ≤0.84	ER+/PR+	569	1515	3.92 (2.80, 5.49)	Not reported
Nagrani	2016	Tata Memorial Hospital, Mumbai, India		20-69	Case-control	Individual study	Asian	>=0.95 vs. <=0.84	ER-/PR-	725	1515	4.43 (3.23, 6.08)
Phipps [120]	2011(b)	Women's Health Initiative	US	50-79	Prospective cohort	Individual study	White	≥0.857 vs. <0.758	ER+	2606	149,828 non-cases	1.06 (0.93, 1.21)	Not reported
Phipps	2011(a)	Women's Health Initiative		50-79	Prospective cohort	Individual study	European	>=0.857 vs. <0.758	Triple negative	307	149,828 non-cases	0.99 (0.66, 1.49)
Sellers [122]	2002 (a)	Iowa Women's Health Study	US	55-69	Prospective cohort	Individual study	White	>0.90 vs. ≤0.76	ER+	1043	Not reported	1.01 (0.82, 1.26)	Not reported
	2002 (a)	Iowa Women's Health Study		55-69	Prospective cohort	Individual study	European	>0.90 vs. <=0.76	ER-	232	Not reported	0.81 (0.50, 1.31)
Slattery [128]	2007	Arizona, Colorado, New Mexico, and Utah	US	25-79	Case-control	Individual study	White	>0.9 vs. <0.8	ER+	812	1573	2.04 (1.20, 3.50)	Not reported
	2007	Residents of Arizona, Colorado, New Mexico, or Utah		25-79	Case-control	Individual study			ER-	199	1573	2.04 (1.20, 3.50)
	2007	Residents of Arizona, Colorado, New Mexico, or Utah		25-79	Case-control	Individual study	Hispanic or Latina	>0.9 vs. <0.8	ER+	381	893	1.19 (0.80, 1.78)	Not reported
	2007	Residents of Arizona, Colorado, New Mexico, or Utah		25-79	Case-control	Individual study			ER-	133	893	0.79 (0.39, 1.57)
Wang [129]	2017	21 hospitals in northern and eastern China provinces (Beijing, Hebei, Heilongjiang, Henan, Jilin, Shandong, Shanxi, Tianjin, Shenyang)	China	25-70	Case-control	Individual study	Asian	>0.85 vs. ≤0.85	ER+	997	1316	1.05 (0.88, 1.24)	0.005
Wang	2017	Northern and Eastern China		25-70	Case-control	Individual study	Asian	>0.85 vs. <=0.85	ER-/PR-	298	1316	1.64 (1.23, 2.18)
White [106]	2015	Sister Study	US	35-74	Prospective cohort	Individual study	White	≥0.86 vs. <0.75	ER+/PR+	893	252,117 PY	1.41 (1.16, 1.71)	Not reported
White	2015	Sister Study		35-74	Prospective cohort	Individual study	European	>=0.86 vs. <0.75	ER-PR-	192	252,117 PY	1.46 (0.97, 2.21)
Case-only estimates
Bandera [89]	2013	Women's Circle of Health Study	US	20-75	Case-control	Individual study	Black or African American	>0.92 vs. ≤0.82	ER-PR-	194	397 ER+PR+	0.92 (0.50, 1.66)	Not reported
Benefield [53]	2021	African American Breast Cancer Epidemiology and Risk Consortium	US	20-75	Case-control	Pooled study	Black or African American	≥0.84 vs. <0.77	Basal	691	827 Luminal A	1.06 (0.74, 1.52)	Not reported
