## Supplementary material for "Risk factors for breast cancer subtypes by race and ethnicity: A scoping review of the literature": Table S11

### Sheet: TabS11 Alcohol
Supplementary Table 11. Published case-control and case-only estimates for the association between alcohol intake and breast cancer risk.
Author [ref.]	Year	Study population	Country	Age (years)	Study design	Individual/Pooled	Self reported race and ethnicity	Comparison	Tumor Subtype	Index Subjects, N	Reference Subjects, N	Estimate (95% CI)	p-heterogeneity
Case-control estimates
Baglia [133]	2017	Seattle-Puget Sound metropolitan area	US	55-74	Case-control	Individual study	White	≥7 drinks/week vs. Never	ER+	688	442	1.35 (1.09, 1.67)	Not reported
									ER-	63	442	0.69 (0.39, 1.21)
Bao [3]	2011	Shanghai Breast Cancer Study	China	25-64	Case-control	Individual study	Asian	Ever vs. Never	ER+	1703	3450	1.06 (0.83, 1.36)	0.12
									ER-	1703	3450	0.88 (0.64, 1.22)
Barnes [4]	2011	The MARIE study	Germany	50-75	Case-control	Individual study	White	≥38 vs. 0 grams/day	ER+	2436	6386	1.05 (0.79, 1.37)	Not reported
									ER-PR-	540	6386	0.54 (0.30, 0.97)
Bertrand [5]	2017(a)	Black Women's Health Study	US	21-69	Prospective cohort	Individual study	Black or African American	≥7 vs. <1 drinks/week	ER+	1023	881,204 PY	0.98 (0.73, 1.32)	Not reported
									ER-	536	881,204 PY	0.99 (0.66, 1.49)
Brinton [7]	2014	NIH-AARP Diet and Health Cohort Study	US	50-71	Prospective cohort	Individual study	White	>35 vs. 0 grams/day	ER+	3126	190,872 at risk	1.51 (1.33, 1.70)	Not reported
									ER-	626	190,872 at risk	1.37 (0.85, 1.90)
Britton [8]	2002	Women's Interview Study of Health	US	20-44	Case-control	Individual study	White	≥7 vs. 0 drinks/week	ER+	734	1397	1.24 (0.91, 1.69)	Not reported
									ER-	478	1397	1.45 (1.04, 2.03)
Chandran [134]	2013	Women's Circle of Health Study	US	20-75	Case-control	Individual study	Black or African American	≥28 vs. <14 g/week	ER+PR+	323	888	0.86 (0.52, 1.44)	Not reported
									ER-PR-	175	888	1.20 (0.61, 2.39)
Chen [135]	2011	Nurses' Health Study	US	60.9 (7.0)	Prospective cohort	Individual study	White	≥30 vs. 0 grams/day	ER+	4860	74,854 at risk	1.53 (1.32, 1.78)	Not reported
									ER-	1210	74,854 at risk	1.43 (1.05, 1.96)
Cotterchio [13]	2003	Women's Health Study and Enhanced Cancer Surveillance Study	Canada	25-74	Case-control	Pooled study	White	≥3.5 vs. 0 drinks/week	ER+PR+	1811	3511	1.30 (1.05, 1.61)	Not reported
									ER-PR-	698	3511	1.07 (0.78, 1.46)
Cummings [12]	2005	Study of Osteoporotic Fractures	US	70.3 (5.4)	Prospective cohort	Individual study	White	Per 4 drinks/week	ER+	196	7,676 at risk	1.10 (1.00, 1.30)	N/A
Deandrea [136]	2008	Pordenone, Forlì, and Naples	Italy	23-74	Case-control	Individual study	White	≥13.8 grams/day vs. Never	ER+	762	1350	2.16 (1.68, 2.76)	Not reported
									ER-	227	1350	1.36 (0.93, 2.01)
Ellingjord-Dale [114]	2018	Norwegian Breast Cancer Screening Program	Norway	50-69	Case-control	Individual study	White	≥3 vs. <3 glasses/week	ER+	3470	17350	1.11 (1.03, 1.19)	Not reported
									Triple negative	361	1615	0.93 (0.74, 1.17)
Fagherazzi [137]	2015	E3N-EPIC cohort	France	52.7 (6.6)	Prospective cohort	Individual study	White	≥2 vs. 0 drinks/day	ER+PR+	1366	66,481 at risk	1.32 (1.08, 1.60)	Not reported
									ER-PR-	365	66,481 at risk	1.24 (0.87, 1.78)
Falk [138]	2014	Prostate, Lung, Colorectal, and Ovarian Cancer Screening Trial	US	63 (5.4)	Prospective cohort	Individual study	White	≥7 vs. <0.5 drinks/week	ER+	1525	54,562 at risk	1.48 (1.19, 1.83)	Not reported
									ER-	266	54,562 at risk	0.84 (0.49, 1.44)
Gago‐Dominguez [139]	2016	Breast Oncology Galician Network Study	Spain	54.7 (12.7)	Case-control	Individual study	White	>7 vs. 0 drinks/week	Luminal	932	747	2.11 (1.58, 2.82)	Not reported
									Triple negative	131	747	1.93 (1.07, 3.47)
Gaudet [18]	2018	Cancer Prevention Study-II Nutrition Cohort; Melbourne Collaborative Cohort Study; National Institutes of Health-AARP Diet and Health Study; Nurses' Health Study; Nurses' Health Study-II; Prostate, Lung, Colorectal, and Ovarian Cancer Screening cohort; Swedish Mammographic Cohort; Swedish Women's Lifestyle and Health Study; Women's Health Initiative Observational Study	Australia, Sweden, US	54.3 (14.3)	Prospective cohort	Pooled study	White	>2 vs. 0 drinks/day	Luminal	9229	606,025 at risk	1.52 (1.35, 1.70)	Not reported
									Triple negative	1064	606,025 at risk	0.98 (0.67, 1.43)
Gomes [20]	2022	Fundação Assistencial da Paraíba, Campina Grande and Hospital Napoleão Laureano, João Pessoa	Brazil	54.9 (12.3)	Case-control	Individual study	Hispanic or Latina	Yes vs. No	Luminal	229	321	2.76 (1.82, 4.17)	<0.001
									Triple negative	43	321	1.77 (0.75, 4.19)
Hahn [140]	2018	Netherlands Cohort Study on Diet and Cancer	Netherlands	61.4 (4.3)	Prospective cohort	Individual study	White	≥30 vs. 0 g.day	ER+	845	24,275 PY	1.51 (0.91, 2.52)	Not reported
									ER-	197	24,275 PY	1.32 (0.58, 3.01)
Islam [141]	2013	Aichi Cancer Center Hospital	Japan	20-79	Case-control	Individual study	Asian	≥23 vs. 0 grams/day	ER+	238	1005	1.38 (0.99, 1.93)	Not reported
									ER-	65	1005	1.49 (0.86, 2.58)
Kabat [142]	2011	Women's Health Initiative	US	50-79	Prospective cohort	Individual study	White	≥7 vs. 0 drinks/week	ER+	2471	148,030 non-cases	1.26 (1.06, 1.50)	Not reported
									Triple negative	300	148,030 non-cases	0.57 (0.34, 0.95)
Ma [31]	2006	Los Angeles County Cancer Surveillance Program	US	20-49	Case-control	Individual study	White	>12 vs. 0 drinks/week	ER+PR+	739	369	2.10 (1.17, 3.79)	Not reported
									ER-PR-	334	369	1.71 (0.87, 3.38)
Nichols [33]	2005	Six hospitals in Vietnam and one hospital in China	China, Vietnam	41 (24-57)	Case-control	Individual study	Asian	Any vs. None	ER+	280	649	1.75 (1.11, 2.74)	Not reported
									ER-	176	649	1.31 (0.75, 2.28)
Ntirenganya [34]	2021	University Teaching Hospital of Kigali and Butaro Cancer Center of Excellence	Rwanda	41 (18-50)	Case-control	Individual study	Black or African American	Yes vs. No	Luminal	67	170	1.57 (0.89, 2.78)	Not reported
									Triple negative	22	170	1.29 (0.50, 3.36)
Park [74]	2016(a)	Seoul Breast Cancer Study	South Korea	47.7 (10.9)	Case-control	Individual study	Asian	Ever vs. Never	Luminal	1660	3163	1.18 (1.01, 1.38)	Not reported
									Triple negative	434	3163	1.03 (0.79, 1.32)
Rice [38]	2018	Mayo Mammography Health Study, Nurses' Health Study, Nurses' Health Study II, San Francisco Bay Area Breast Cancer, and San Francisco Mammography Registry	US	Not reported overall	Case-control	Pooled study	White	Per 10 grams/day	ER+	1089	3752	1.01 (0.93, 1.10)	Not reported
									ER-	228	3752	0.95 (0.79, 1.16)
Romieu [143]	2015	European Prospective Investigation into Cancer and Nutrition	Denmark, France, Italy, Germany, Greece, Norway, Spain, Sweden, Netherlands, UK	51.3 (35-70)	Prospective cohort	Pooled study	White	>30 vs. 0 grams/day	ER+	4786	7,228,112 PY	1.26 (1.13, 1.41)	Not reported
									Triple negative	1267	7,203,446 PY	1.24 (0.98, 1.56)
Sellers [144]	2002 (b)	Iowa Women's Health Study	US	55-69	Prospective cohort	Individual study	White	≥5 vs. 0 g/day	ER+	1043	34,393 at risk	1.07 (0.90, 1.26)	Not reported
									ER-	225	34,393 at risk	1.64 (1.14, 2.35)
Shin [145]	2015	Swedish Women's Lifestyle and Health study	Sweden	30-49	Prospective cohort	Individual study	White	>15 vs. 0 g/day	ER+	914	45,233 at risk	1.11 (0.79, 1.55)	Not reported
									ER-/PR-	187	45,233 at risk	1.04 (0.52, 2.08)
Strumylaite [146]	2015	Hospital of Lithuanian University of Health Sciences	Lithuania	58.19 (12.35)	Case-control	Individual study	White	>5 vs. 0 drinks/week	ER+	382	1170	4.16 (2.15, 8.05)	0.07
									ER-	187	1170	1.71 (0.76, 3.83)
Suzuki [147]	2005	Swedish Mammography Cohort	Sweden	Postmenopausal	Prospective cohort	Individual study	White	≥10 g/day vs. Non-drinkers	ER+	995	430,583 PY	1.62 (1.28, 2.04)	Not reported
									ER-	143	430,583 PY	0.76 (0.39, 1.49)
Terry [148]	2006	Long Island Breast Cancer Study Project	US	20-98	Case-control	Individual study	White	≥15 vs. 0 grams/day	ER+	730	1553	1.14 (0.86, 1.51)	Not reported
									ER-	265	1553	1.27 (0.85, 1.90)
Williams [149]	2017	African American Breast Cancer Epidemiology and Risk Consortium	US	20-75	Case-control	Pooled study	Black or African American	≥7 vs. 0 drinks/week	ER+	2193	14917	1.06 (0.86, 1.31)	Not reported
									Triple negative	625	14917	1.45 (1.01, 2.07)
Williams [150]	2016	Carolina Breast Cancer Study	US	20-64	Case-control	Individual study	White	>7 drinks/week vs. Never drinker	ER+	556	747	1.18 (0.81, 1.70)	Not reported
									Triple negative	154	747	0.51 (0.23, 1.15)
							Black or African American	>7 drinks/week vs. Never drinker	ER+	317	631	1.25 (0.70, 2.22)	Not reported
									Triple negative	207	631	2.12 (1.12, 4.04)
Yoo [51]	1997	Aichi Cancer Center Hospital	Japan	25+	Case-control	Individual study	Asian	Ever vs. Never	ER+	291	21714	0.97 (0.74, 1.28)	Not reported
									ER-	167	21714	0.71 (0.48, 1.06)
Zhang [151]	2011	Zhejiang University School of Medicine	China	48.4 (10.3)	Case-control	Individual study	Asian	≥15 vs. 0 grams/day	ER+	424	1009	1.13 (0.69, 1.86)	Not reported
									ER-	321	1009	1.56 (0.95, 2.53)
Zhang [152]	2007	Women's Health Study	US	≥45	Prospective cohort	Individual study	White	≥30 vs. 0 grams/day	ER+	929	38,454 at risk	1.31 (0.86, 1.98)	Not reported
									ER-, PR-	167	38,454 at risk	1.15 (0.41, 3.19)
Case-only estimates
Jerônimo [56]	2017	Fundação Assistencial da Paraíba, Campina Grande and Hospital Napoleão Laureano, João Pessoa	Brazil	55.1 (12.3)	Case-only	Individual study	Hispanic or Latina	Yes vs. No	Triple negative	38	134 Luminal A	0.71 (0.28, 1.80)	Not reported
Ma [31]	2006	Los Angeles County Cancer Surveillance Program	US	20-49	Case-control	Individual study	White	>12 vs. 0 drinks/week	ER-PR-	369	739 ER+PR+	0.81 (0.48, 1.36)	Not reported
Zhang [66]	2019	Tianjin Cohort of Breast Cancer Cases	China	52.3 (10.7)	Case-only	Individual study	Asian	Ever vs. Never	Basal-like	563	4,881 Luminal A	1.05 (0.50, 2.23)	Not reported
