## Supplementary material for "Risk factors for breast cancer subtypes by race and ethnicity: A scoping review of the literature": Table S12

### Sheet: TabS12 Smoking
Supplementary Table 12. Published case-control and case-only estimates for the association between smoking and breast cancer risk.
Author [ref.]	Year	Study population	Country	Age (years)	Study design	Individual/Pooled	Self reported race and ethnicity	Comparison	Tumor Subtype	Index Subjects, N	Reference Subjects, N	Estimate (95% CI)	p-heterogeneity
Case-control estimates
Al-Delaimy [153]	2004	Nurses' Health Study II	US	25-42	Prospective cohort	Individual study	White	≥20 vs. 0 years	ER+	539	1,077,536 PY	1.24 (0.96, 1.60)	Not reported
									ER-	246	1,077,536 PY	1.04 (0.71, 1.53)
Abdel-Rahman [67]	2020	Prostate, Lung, Colorectal, and Ovarian Cancer Screening Trial	US	63 (5.4)	Prospective cohort	Individual study	White	Current v. Never smoker	ER+/HER2-	1741	73,570 at risk	1.05 (0.96, 1.14)	Not reported
									ER-/HER2-	239	73,570 at risk	1.26 (0.99, 1.59)
Andersen [154]	2017	Danish Nurse Cohort	Denmark	53 (8)	Prospective cohort	Individual study	White	Ever vs. Never	ER+	851	21,831 at risk	1.17 (1.01, 1.36)	Not reported
									ER-	172	21,831 at risk	1.11 (0.81, 1.53)
Britton [8]	2002	Women's Interview Study of Health	US	20-44	Case-control	Individual study	White	Current vs. Never	ER+	734	1397	0.97 (0.76, 1.22)	Not reported
									ER-	478	1397	0.88 (0.68, 1.15)
Butler [155]	2016	Carolina Breast Cancer Study	US	20-64	Case-control	Individual study	White	>20 years vs. Never	Luminal	286	846	1.31 (0.96, 1.79)	Not reported
									Basal-like	118	846	0.79 (0.39, 1.59)
							Black or African American	>20 years vs. Never	Luminal	286	718	2.06 (1.38, 3.06)	Not reported
									Basal-like	118	718	1.13 (0.61, 2.10)
Cotterchio [13]	2003	Women's Health Study and Enhanced Cancer Surveillance Study	Canada	25-74	Case-control	Pooled study	White	Ever vs. Never	ER+PR+	1800	3481	1.06 (0.93, 1.21)	Not reported
									ER-PR-	695	3481	1.28 (1.10, 1.50)
Cummings [12]	2005	Study of Osteoporotic Fractures	US	70.3 (5.4)	Prospective cohort	Individual study	White	Current vs. non-current	ER+	196	7,676 at risk	1.10 (0.70, 1.70)	N/A
Ellingjord-Dale [114]	2018	Norwegian Breast Cancer Screening Program	Norway	50-69	Case-control	Individual study	White	Ever vs. Never	ER+	3470	17350	1.08 (1.00, 1.17)	Not reported
									Triple negative	361	1805	1.25 (0.99, 1.59)
Gammon [156]	2003	Long Island Breast Cancer Study Project	US	20-98	Case-control	Individual study	White	Ever vs. Never	ER+	652	1383	1.21 (0.99, 1.50)	Not reported
									ER-	242	1383	1.07 (0.75, 1.53)
Gaudet [157]	2017	Agricultural Health Study; Cancer Prevention Study-II; Iowa Women’s Health Study; Melbourne Collaborative Cohort Study; NIH-AARP Diet and Health Study; Nurses’ Health Study; Nurses’ Health Study 2; Norwegian Women and Cancer Study; Prostate, Lung, Colorectal, and Ovarian Cancer Screening Trial; Singapore Chinese Health Study; Swedish Mammography Cohort; Swedish Women’s Lifestyle and Health Study;…		Not reported	Prospective cohort	Pooled study	White	≥40 vs 0 years	ER+	22379	934,681 at risk	1.08 (1.02, 1.15)	Not reported
									ER-	4784	934,681 at risk	1.06 (0.92, 1.22)
Gaudet [18]	2018	Cancer Prevention Study-II Nutrition Cohort; Melbourne Collaborative Cohort Study; National Institutes of Health-AARP Diet and Health Study; Nurses' Health Study; Nurses' Health Study-II; Prostate, Lung, Colorectal, and Ovarian Cancer Screening cohort; Swedish Mammographic Cohort; Swedish Women's Lifestyle and Health Study; Women's Health Initiative Observational Study	Australia, Sweden, US	54.3 (14.3)	Prospective cohort	Pooled study	White	Ever vs. Never	Luminal	10068	606,025 at risk	1.05 (1.01, 1.09)	Not reported
									Triple negative	1152	606,025 at risk	1.16 (1.05, 1.26)
Gomes [20]	2022	Fundação Assistencial da Paraíba, Campina Grande and Hospital Napoleão Laureano, João Pessoa	Brazil	54.9 (12.3)	Case-control	Individual study	Hispanic or Latina	Ever vs. Never	Luminal	229	321	1.70 (1.22, 2.37)	0.058
									Triple negative	43	321	0.90 (0.44, 1.85)
Kabat [142]	2011	Women's Health Initiative	US	50-79	Prospective cohort	Individual study	White	≥30 vs. 0 years	ER+	2415	148,030 non-cases	1.14 (1.01, 1.28)	Not reported
									Triple negative	294	148,030 non-cases	1.10 (0.78, 1.54)
Li [158]	2005	Seattle-Puget Sound metropolitan area	US	65-79	Case-control	Individual study	White	≥40 vs. 0 years	ER+	793	1007	1.30 (1.02, 1.66)	Not reported
									ER-PR-	101	1007	1.40 (0.80, 2.40)
Lissowska [159]	2006	Polish Breast Cancer Study	Poland	55.9 (10.1)	Case-control	Individual study	White	>20 years vs. Never	ER+	1128	2502	1.02 (0.81, 1.29)	0.59
									ER-	588	2502	0.98 (0.73, 1.32)
Manjer [160]	2001	Malmö Preventive Project	Sweden	49.7 (7.4)	Prospective cohort	Individual study	White	Current vs. Never	ER+	199	10,902 at risk	0.88 (0.63, 1.22)	Not reported
									ER-	69	10,902 at risk	2.21 (1.23, 3.96)
Morabia [161]	1998	Geneva	Switzerland	30-74	Case-control	Individual study	White	Ever vs. Never	ER+	180	1059	2.28 (1.56, 3.35)	Not reported
									ER-	62	1059	4.01 (1.90, 8.46)
Park [162]	2016(b)	African American Breast Cancer Epidemiology and Risk Consortium	US	20-75	Case-control	Pooled study	Black or African American	≥20 vs. 0 years	ER+	3075	17126	1.11 (1.00, 1.23)	Not reported
									Triple negative	689	17126	1.03 (0.83, 1.28)
Rosenberg [163]	2013	Black Women's Health Study	US	21-69	Prospective cohort	Individual study	Black or African American	Ever vs. Never	ER+	102	650,177 PY	1.52 (1.03, 2.26)	Not reported
									ER-	52	650,177 PY	0.88 (0.52, 1.52)
Rusiecki [76]	2005	Yale, New Haven Hospital	US	40-80	Case-control	Individual study	White	Ever vs. Never	ER+PR+	104	401	1.15 (0.77, 1.71)	Not reported
									ER-PR-	107	401	1.10 (0.75, 1.63)
White [164]	2017	Sister Study	US	35-74	Prospective cohort	Individual study	White	Current vs. Never	ER+	1398	178,702 PY	0.99 (0.88, 1.11)	Not reported
									ER-	257	178,702 PY	0.90 (0.70, 1.17)
Yoo [51]	1997	Aichi Cancer Center Hospital	Japan	25+	Case-control	Individual study	Asian	Ever vs. Never	ER+	291	21714	1.42 (1.04, 1.94)	Not reported
									ER-	167	21714	1.33 (0.87, 2.02)
Case-only estimates
Jerônimo [56]	2017	Fundação Assistencial da Paraíba, Campina Grande and Hospital Napoleão Laureano, João Pessoa	Brazil	55.1 (12.3)	Case-only	Individual study	Hispanic or Latina	Ever vs. Never	Triple negative	38	134 Luminal A	0.25 (0.09, 0.71)	Not reported
Rusiecki [76]	2005	Yale, New Haven Hospital	US	40-80	Case-control	Individual study	White	Ever vs. Never	ER-PR-	107	104 ER+PR+	1.05 (0.63, 1.73)	Not reported
Turkoz [65]	2013	Department of Medical Oncology at Hacettepe University, Institute of Oncology	Turkey	Not reported	Case-only	Individual study	Asian	Yes vs. No	Non-luminal	401	1,483 Luminal	0.97 (0.71, 1.33)	Not reported
Zhang [66]	2019	Tianjin Cohort of Breast Cancer Cases	China	52.3 (10.7)	Case-only	Individual study	Asian	Ever vs. Never	Basal-like	563	4,881 Luminal A	0.77 (0.53, 1.10)	Not reported
