## Supplementary material for "Risk factors for breast cancer subtypes by race and ethnicity: A scoping review of the literature": Table S13

### Sheet: TabS13 Physical activity
Supplementary Table 13. Published case-control and case-only estimates for the association between physical activity and breast cancer risk.
Author [ref.]	Year	Study population	Country	Age (years)	Study design	Individual/Pooled	Self reported race and ethnicity	Comparison	Tumor Subtype	Index Subjects, N	Reference Subjects, N	Estimate (95% CI)	p-heterogeneity
Case-control estimates
Adams [165]	2006	Shanghai Breast Cancer Study	China	25-64	Case-control	Individual study	Asian	>0.87 vs. 0 MET-hours/day/year	ER+	637	1553	0.72 (0.38, 1.38)	Not reported
									ER-PR-	259	1553	0.32 (0.17, 0.61)
Bardia [166]	2006	Iowa Women's Health Study	US	55-69	Prospective cohort	Individual study	White	high (≥2 times/week vigorous or ≥5 times/week moderate) vs. low (<1 times/week moderate)	ER+	1643	554,819 PY	0.87 (0.77, 1.00)	Not reported
									ER-	298	554,819 PY	0.92 (0.67, 1.25)
Bertrand [5]	2017(a)	Black Women's Health Study	US	21-69	Prospective cohort	Individual study	Black or African American	≥5 vs. 0 hours/week vigorous exercise	ER+	1023	881,204 PY	0.96 (0.78, 1.18)	Not reported
									ER-	536	881,204 PY	0.88 (0.62, 1.24)
Bigman [167]	2022	Nigerian Integrative Epidemiology of Breast Cancer Study	Nigeria	45.5 (11.1)	Case-control	Individual study	Black or African American	≥14.75 vs. <3.75 METs hours/week	ER+/PR+	127	892	0.61 (0.34, 1.09)	Not reported
									Triple negative	123	892	0.51 (0.27, 0.96)
Borch [168]	2014	Norwegian Women and Cancer Study	Norway	30-70	Prospective cohort	Individual study	White	Very high vs. Very low	ER+	1166	80,202 at risk	0.86 (0.67, 1.11)	Not reported
									ER-/PR-	206	80,202 at risk	0.81 (0.40, 1.67)
Britton [8]	2002	Women's Interview Study of Health	US	20-44	Case-control	Individual study	White	>13.5 vs. ≤13.5 relative units/week of recreational exercise	ER+	734	1397	1.20 (1.00, 1.44)	Not reported
									ER-	478	1397	0.87 (0.70, 1.08)
Cummings [12]	2005	Study of Osteoporotic Fractures	US	70.3 (5.4)	Prospective cohort	Individual study	White	Per 1,631 kcal/week	ER+	196	7,676 at risk	1.00 (0.90, 1.20)	N/A
Dey [14]	2009	Regional Cancer Center, Trivandrum, Kerala	India	Not reported	Case-control	Individual study	Asian	>6 vs. <3 hours/day	ER+	323	1208	0.72 (0.49, 1.07)	Not reported
									ER-	577	1208	0.67 (0.49, 0.93)
Ellingjord-Dale [114]	2018	Norwegian Breast Cancer Screening Program	Norway	50-69	Case-control	Individual study	White	≥4 vs. <4 hours/week	ER+	3470	17350	0.90 (0.82, 0.98)	Not reported
									Triple negative	361	1805	1.05 (0.82, 1.35)
Fournier [169]	2014	The French E3N cohort	France	53 (6.7)	Prospective cohort	Individual study	White	≥12 vs. <12 MET hours/week of recreational physical activity	ER+	1337	58,846 at risk	0.89 (0.79, 1.01)	0.87
									ER-	315	58,846 at risk	0.92 (0.71, 1.19)
Gong [170]	2016	African American Breast Cancer Epidemiology and Risk Consortium	US	20-75	Case-control	Pooled study	Black or African American	≥7 vs. 0 hours/week	ER+	2472	16959	0.88 (0.64, 1.20)	Not reported
									ER-	1370	16959	0.85 (0.56, 1.30)
Huerta [171]	2019	MCC-Spain	Spain	20-85	Case-control	Individual study	White	>1,000 vs. 0 MET-min/week of recreational PA	HR+, HER2-	986	1712	1.09 (0.89, 1.33)	Not reported
									Triple negative	113	1712	0.75 (0.45, 1.25)
Kawai [98]	2013	Miyagi Cancer Center Hospital	Japan	58.9 (13.8)	Case-control	Individual study	Asian	≥5 vs. <1 hours/week of exercise	ER+	663	2902	0.72 (0.50, 1.03)	Not reported
									ER-/PgR-	249	2902	0.60 (0.33, 1.08)
Lee [172]	2001	Women's Health Study	US	≥45	Prospective cohort	Individual study	White	Vigorous physical activity (≥4200 kJ/week) vs. None	ER+PR+	222	39,322 at risk	0.89 (0.54, 1.48)	N/A
Leitzmann [173]	2008	Breast Cancer Detection Demonstration Project Follow-up Study	US	40-93	Prospective cohort	Individual study	White	≥395 vs. <244 MET-hours/week of total physical activity	ER+	706	269,792 PY	0.91 (0.72, 1.15)	Not reported
									ER-	161	269,792 PY	0.74 (0.44, 1.27)
Lope [174]	2017	Medical oncology departments of 23 hospitals	Spain	18-70	Case-control	Individual study	White	>36 vs. ≤12 MET-hours/week	HR+	460	696	0.60 (0.41, 0.87)	Not reported
									Triple negative	96	696	0.95 (0.52, 1.74)
Ma [175]	2016	California Teachers Study	US	34-72	Prospective cohort	Individual study	White	≥7.01 vs. ≤0.50 total recreational physical activity hours/week/year	ER+	2701	1,601,227 PY	0.88 (0.77, 1.00)	Not reported
									Triple negative	348	1,601,227 PY	0.72 (0.50, 1.02)
McClain [119]	2017	Long Island Breast Cancer Study Project	US	20-98	Case-control	Individual study	White	≥13.46 vs. 0 hours/week of recreational physical activity	ER+/PR+	387	990	0.89 (0.61, 1.29)	N/A
Park [74]	2016(a)	Seoul Breast Cancer Study	South Korea	47.7 (10.9)	Case-control	Individual study	Asian	≥1 vs. 0 hours/week of regular leisure-time physical activity	Luminal	1660	3163	0.49 (0.40, 0.60)	Not reported
									Triple negative	434	3163	0.56 (0.41, 0.75)
Peters [176]	2009	NIH-AARP Diet and Health Cohort Study	US	50-71	Prospective cohort	Individual study	White	≥5 times/week vs. inactive	ER+	2083	182,826 at risk	0.97 (0.84, 1.12)	0.07
									ER-	411	190,872 at risk	0.75 (0.54, 1.04)
Phipps [120]	2011(b)	Women's Health Initiative	US	50-79	Prospective cohort	Individual study	White	≥16.5 vs. 0 MET hours/week of total recreational physical activity	ER+	2491	143,407 at risk	0.85 (0.74, 0.98)	Not reported
									Triple negative	296	143,407 at risk	0.77 (0.51, 1.13)
Sanderson [103]	2015	Nashville Breast Health Study	US	25-75	Case-control	Individual study	White	≥2.4 vs. 0 MET hours/day	ER+	1118	1957	0.86 (0.72, 1.03)	Not reported
									ER-	357	1957	0.77 (0.57, 1.03)
							Black or African American	≥2.4 vs. 0 MET hours/day	ER+	259	344	0.79 (0.52, 1.21)	Not reported
									ER-	125	344	0.90 (0.50, 1.61)
Schmidt [177]	2009	The MARIE study	Germany	50-75	Case-control	Individual study	White	>260.5 vs. ≤148 MET hours/week	ER+	2505	6569	0.76 (0.65, 0.89)	Not reported
									ER-	650	6569	0.93 (0.71, 1.21)
Steindorf [178]	2013	European Prospective Investigation into Cancer and Nutrition	Denmark, France, Italy, Germany, Greece, Norway, Spain, Sweden, Netherlands, UK	51.3 (35-70)	Prospective cohort	Pooled study	White	Active vs. Inactive (total physical activity)	ER+	3818	2,782,367 PY	0.90 (0.76, 1.05)	0.879
									ER-/PR-	808	2,782,367 PY	0.82 (0.58, 1.18)
Suzuki [179]	2011	Japan Public Health Center-based Prospective Study	Japan	40-69	Prospective cohort	Individual study	Asian	≥3 days/week vs. ≤3 days/month of leisure-time physical activity	ER+	147	39,169 at risk	0.94 (0.53, 1.67)	Not reported
									ER-PR-	61	39,169 at risk	1.06 (0.49, 2.26)
Suzuki [180]	2010	Nagano Red Cross Hospital, Nagano Municipal Hospital, Nagano Matsushiro General Hospital, and Hokushin General Hospital	Japan	53.8	Case-control	Individual study	Asian	≥1 day/week vs. None	ER+	139	245	0.37 (0.22, 0.63)	Not reported
									ER-PR-	54	245	0.63 (0.30, 1.35)
Wang [129]	2017	21 hospitals in northern and eastern China provinces (Beijing, Hebei, Heilongjiang, Henan, Jilin, Shandong, Shanxi, Tianjin, Shenyang)	China	25-70	Case-control	Individual study	Asian	Yes vs. No	ER+	997	1316	1.12 (0.94, 1.34)	0.458
									ER-/PR-	298	1316	1.19 (0.90, 1.57)
Zhang [181]	2015	Nurses' Health Study	US	60.9 (7.0)	Prospective cohort	Individual study	White	≥5 vs. <5 hours/week of brisk walking	ER+	1679	103,577 at risk	0.83 (0.67, 1.03)	N/A
Case-only estimates
Dey [14]	2009	Regional Cancer Center, Trivandrum, Kerala	India	Not reported	Case-control	Individual study	Asian	>6 vs. <3 hours/day	ER-	577	323 ER+	0.88 (0.57, 1.37)	Not reported
Gong [170]	2016	African American Breast Cancer Epidemiology and Risk Consortium	US	20-75	Case-control	Pooled study	Black or African American	≥7 vs. 0 hours/week	ER-	1370	2,472 ER+	0.99 (0.59, 1.66)	Not reported
Jerônimo [56]	2017	Fundação Assistencial da Paraíba, Campina Grande and Hospital Napoleão Laureano, João Pessoa	Brazil	55.1 (12.3)	Case-only	Individual study	Hispanic or Latina	Yes vs. No	Triple negative	38	134 Luminal A	0.35 (0.13, 0.95)	Not reported
Lim [182]	2022	Singapore Breast Cancer Cohort	Singapore	53.5 (IQR: 46.5-61.1)	Case-only	Individual study	Asian	Vigorous vs. Light, <2 hours	Triple negative	517	2,184 Luminal A	1.48 (1.35, 1.63)	Not reported
