## Supplementary material for "Risk factors for breast cancer subtypes by race and ethnicity: A scoping review of the literature": Table S14

### Sheet: TabS14 Family history
Supplementary Table 14. Published case-control and case-only estimates for the association between first-degree family history of breast cancer and breast cancer risk.
Author [ref.]	Year	Study population	Country	Age (years)	Study design	Individual/Pooled	Self reported race and ethnicity	Comparison	Tumor Subtype	Index Subjects, N	Reference Subjects, N	Estimate (95% CI)	p-heterogeneity
Case-control estimates
Abdel-Rahman [67]	2020	Prostate, Lung, Colorectal, and Ovarian Cancer Screening Trial	US	63 (5.4)	Prospective cohort	Individual study	White	Yes vs. No	ER+/HER2-	1741	73,570 at risk	1.50 (1.32, 1.69)	Not reported
									ER-/HER2-	239	73,570 at risk	1.47 (1.06, 2.05)
Barnes [4]	2011	The MARIE study	Germany	50-75	Case-control	Individual study	White	Yes vs. No	ER+	2436	6386	1.50 (1.32, 1.70)	Not reported
									ER-PR-	540	6386	1.55 (1.22, 1.98)
Bertrand [5]	2017(a)	Black Women's Health Study	US	21-69	Prospective cohort	Individual study	Black or African American	Yes vs. No	ER+	1023	881,204 PY	1.65 (1.39, 1.96)	Not reported
									ER-	536	881,204 PY	1.56 (1.22, 2.00)
Bethea [183]	2016	African American Breast Cancer Epidemiology and Risk Consortium	US	20-75	Case-control	Pooled study	Black or African American	Yes vs. No	ER+	3023	17420	1.76 (1.57, 1.97)	Not reported
									Triple negative	696	17420	1.72 (1.38, 2.13)
Britton [8]	2002	Women's Interview Study of Health	US	20-44	Case-control	Individual study	White	Yes vs. No	ER+	734	1397	2.17 (1.63, 2.89)	Not reported
									ER-	478	1397	2.36 (1.71, 3.25)
Cotterchio [13]	2003	Women's Health Study and Enhanced Cancer Surveillance Study	Canada	25-74	Case-control	Pooled study	White	Yes vs. No	ER+PR+	1821	3461	1.38 (1.11, 1.72)	Not reported
									ER-PR-	701	3461	1.46 (1.08, 1.97)
Cummings [12]	2005	Study of Osteoporotic Fractures	US	70.3 (5.4)	Prospective cohort	Individual study	White	Yes vs. No	ER+	196	7,676 at risk	1.20 (0.80, 1.80)	N/A
Dolle [184]	2009	Seattle-Puget Sound metropolitan area	US	20-45	Case-control	Individual study	White	Yes vs. No	non-Triple negative	558	1191	2.80 (2.00, 4.00)	0.7
									Triple negative	164	1191	3.50 (2.10, 5.90)
Friebel-Klingner [70]	2021	University of Pennsylvania Health System	US	56.3 (40.0-84.0)	Prospective cohort	Individual study	White	Yes vs. No	ER/PR+, HER2-	218	25,013 at risk	1.32 (0.94, 1.87)	Not reported
									Triple negative	61	25,013 at risk	1.80 (0.99, 3.28)
Gaudet [18]	2018	Cancer Prevention Study-II Nutrition Cohort; Melbourne Collaborative Cohort Study; National Institutes of Health-AARP Diet and Health Study; Nurses' Health Study; Nurses' Health Study-II; Prostate, Lung, Colorectal, and Ovarian Cancer Screening cohort; Swedish Mammographic Cohort; Swedish Women's Lifestyle and Health Study; Women's Health Initiative Observational Study	Australia, Sweden, US	54.3 (14.3)	Prospective cohort	Pooled study	White	Yes vs. No	Luminal	8120	606,025 at risk	1.40 (1.31, 1.49)	Not reported
									Triple negative	904	606,025 at risk	1.59 (1.34, 1.89)
Gaudet [19]	2011	Cancer and Steroid Hormone Study	US	20-56	Case-control	Individual study	White	Yes vs. No	Luminal	481	3231	1.82 (1.33, 2.50)	0.32
									Triple negative	229	3431	2.54 (1.70, 3.82)
Giudici [80]	2017	Trieste, Friuli-Venezia Giulia	Italy	43.3 (4.8)	Case-control	Individual study	White	Yes vs. No	Luminal	152	277	1.01 (0.41, 2.45)	N/A
Gomes [20]	2022	Fundação Assistencial da Paraíba, Campina Grande and Hospital Napoleão Laureano, João Pessoa	Brazil	54.9 (12.3)	Case-control	Individual study	Hispanic or Latina	Yes vs. No	Luminal	229	321	1.95 (1.35, 2.82)	<0.001
									Triple negative	43	321	2.58 (1.27, 5.23)
Holm [21]	2017	Karolinska Mammography Project for Risk Prediction of Breast Cancer and LIBRO-1 Study	Sweden	25-88	Case-control	Pooled study	White	Yes vs. No	Luminal	1977	15462	1.59 (1.41, 1.80)	0.45
									Triple negative	146	15462	1.71 (1.14, 2.57)
Kreiger [27]	1991	Princess Margaret Hospital, Toronto	Canada	20-69	Case-control	Individual study	White	Yes vs. No	ER+	351	1214	1.75 (1.11, 2.76)	Not reported
									ER-	177	1214	5.69 (2.67, 12.16)
Nichols [33]	2005	Six hospitals in Vietnam and one hospital in China	China, Vietnam	41 (24-57)	Case-control	Individual study	Asian	Yes vs. No	ER+	280	649	0.94 (0.33, 2.61)	Not reported
									ER-	176	649	1.37 (0.46, 4.06)
Ntirenganya [34]	2021	University Teaching Hospital of Kigali and Butaro Cancer Center of Excellence	Rwanda	41 (18-50)	Case-control	Individual study	Black or African American	Yes vs. No	Luminal	67	170	1.09 (0.51, 2.30)	Not reported
									Triple negative	22	170	0.61 (0.19, 1.19)
Park [74]	2016(a)	Seoul Breast Cancer Study	South Korea	47.7 (10.9)	Case-control	Individual study	Asian	Yes vs. No	Luminal	1660	3163	1.63 (1.13, 2.36)	Not reported
									Triple negative	434	3163	1.47 (0.87, 2.50)
Pollán [75]	2013	Navarre Breast Cancer Screening Program	Spain	45-65	Case-control	Individual study	White	Yes vs. No	HR+, HER2-	651	4666	1.12 (0.80, 1.56)	Not reported
									Triple negative	72	4666	2.75 (1.40, 5.40)
Potter [37]	1995	Iowa Women's Health Study	US	55-69	Prospective cohort	Individual study	White	Yes vs. No	ER+	513	482,038 PY	1.10 (0.83, 1.44)	N/A
Rice [38]	2018	Mayo Mammography Health Study, Nurses' Health Study, Nurses' Health Study II, San Francisco Bay Area Breast Cancer, and San Francisco Mammography Registry	US	Not reported overall	Case-control	Pooled study	White	Yes vs. No	ER+	2648	8859	1.58 (1.41, 1.77)	Not reported
									ER-	521	8859	1.54 (1.22, 1.94)
Rosato [42]	2014	Pordenone, Forlì, and Naples	Italy	53 (23-74)	Case-control	Individual study	White	Yes vs. No	ER+	832	1477	2.20 (1.60, 3.10)	Not reported
									ER-	243	1477	1.40 (0.80, 2.50)
Rosenberg [43]	2006	All native Swedish female residents	Sweden	50-74	Case-control	Individual study	White	Yes vs. No	ER+	1451	3065	1.92 (1.63, 2.28)	Not reported
									ER-PR-	332	3065	1.70 (1.20, 2.40)
Rusiecki [76]	2005	Yale, New Haven Hospital	US	40-80	Case-control	Individual study	White	Yes vs. No	ER+PR+	104	401	1.70 (1.00, 2.80)	Not reported
									ER-PR-	107	401	1.10 (0.70, 1.90)
Tamimi [45]	2012	Nurses' Health Study	US	60.9 (7.0)	Prospective cohort	Individual study	White	Yes vs. No	Luminal	1588	2,009,767 PY	1.63 (1.50, 1.78)	Not reported
									Basal-like	226	2,009,865 PY	1.12 (0.71, 1.78)
Tse [185]	2015	Departments of Surgery or Clinical Oncology at three hospitals	Hong Kong	20-84	Case-control	Individual study	Asian	Yes vs. No	ER+	438	781	2.51 (1.45, 4.34)	Not reported
									ER-	135	781	0.85 (0.28, 2.55)
Welsh [186]	2009	Group Health, western Washington	US	40-80+	Prospective cohort	Individual study	White	Yes vs. No	ER+ and/or PR+, HER2-	391	218,424 PY	1.78 (1.42, 2.23)	Not reported
									Triple negative	53	218,424 PY	1.01 (0.53, 1.90)
Xie [48]	2022	21 hospitals in northern and eastern China provinces (Beijing, Hebei, Heilongjiang, Henan, Jilin, Shandong, Shanxi, Tianjin, Shenyang)	China	25-70	Case-control	Individual study	Asian	Yes vs. No	HR positive	902	1170	1.10 (0.65, 1.86)	Not reported
									Triple negative	136	1170	0.54 (0.13, 2.31)
Xing [49]	2010	First Affiliated Hospital, China Medical University, Shenyang	China	50.8 (21-85)	Case-control	Individual study	Asian	Yes vs. No	Luminal A	722	1587	2.24 (1.35, 3.72)	Not reported
									Triple negative	327	1587	1.53 (0.75, 3.15)
Yang [50]	2007	Polish Breast Cancer Study	Poland	55.9 (10.1)	Case-control	Individual study	White	Yes vs. No	Luminal	600	2502	1.78 (1.28, 2.48)	Not reported
									Basal-like (ER-, PR-, HER2-, CK5+, and/or HER1+)	95	2502	0.94 (0.28, 3.16)
Yoo [51]	1997	Aichi Cancer Center Hospital	Japan	25+	Case-control	Individual study	Asian	Yes vs. No	ER+	291	21714	1.53 (0.87, 2.69)	Not reported
									ER-	167	21714	1.66 (0.81, 3.40)
Case-only estimates
Anderson [187]	2014	Ella Binational Breast Cancer Study	Mexico, US	52 (12)	Case-only	Individual study	Hispanic or Latina	Yes vs. No	Triple negative	148	765 Non-Triple negative	1.98 (1.26, 3.11)	Not reported
Benefield [53]	2021	African American Breast Cancer Epidemiology and Risk Consortium	US	20-75	Case-control	Pooled study	Black or African American	Yes vs. No	Basal	691	827 Luminal A	0.93 (0.71, 1.21)	Not reported
Devi [54]	2012	Department of Radiotherapy, Oncology and Palliative Care, Sarawak	Malaysia	<40-≥60	Case-only	Individual study	Asian	Yes vs. No	Triple negative	299	493 Luminal A	0.52 (0.32, 0.82)	Not reported
G.I.V.I.O. [55]	1991	Interdisciplinary Group for Cancer Care Evaluation Network	Italy	≤70	Case-only	Individual study	White	Yes vs. No	ER-	214	635 ER+	1.03 (0.69, 1.54)	Not reported
Jerônimo [56]	2017	Fundação Assistencial da Paraíba, Campina Grande and Hospital Napoleão Laureano, João Pessoa	Brazil	55.1 (12.3)	Case-only	Individual study	Hispanic or Latina	Yes vs. No	Triple negative	38	134 Luminal A	0.90 (0.37, 2.23)	Not reported
Pizzato [58]	2020	Piedmont Cancer Registry	Italy	61 (median)	Case-only	Individual study	White	Yes vs. No	Triple negative	104	729 Luminal A	1.83 (1.13, 2.97)	Not reported
Redondo [59]	2012	Breast Oncology Galician Network Study	Spain	54.7 (12.7)	Case-only	Individual study	White	Yes vs. No	Triple negative	39	283 Luminal A	1.09 (0.44, 2.43)	0.848
Rusiecki [76]	2005	Yale, New Haven Hospital	US	40-80	Case-control	Individual study	White	Yes vs. No	ER-PR-	107	104 ER+PR+	0.83 (0.13, 5.27)	Not reported
Rweyemamu [60]	2021	Ocean Road Cancer Institute	Tanzania	47.99 (11.61)	Case-only	Individual study	Black or African American	Yes vs. No	Triple negative	58	117 Luminal A	1.17 (0.55, 2.47)	0.353
Turkoz [65]	2013	Department of Medical Oncology at Hacettepe University, Institute of Oncology	Turkey	Not reported	Case-only	Individual study	Asian	Yes vs. No	Non-luminal	401	1,483 Luminal	1.04 (0.80, 1.35)	Not reported
Zhang [66]	2019	Tianjin Cohort of Breast Cancer Cases	China	52.3 (10.7)	Case-only	Individual study	Asian	Yes vs. No	Basal-like	563	4,881 Luminal A	1.02 (0.66, 1.56)	Not reported
