## Supplementary material for "Risk factors for breast cancer subtypes by race and ethnicity: A scoping review of the literature": Table S15

### Sheet: TabS15 BBD
Supplementary Table 15. Published case-control and case-only estimates for the association between history of benign breast disease and breast cancer risk.
Author [ref.]	Year	Study population	Country	Age (years)	Study design	Individual/Pooled	Self reported race and ethnicity	Comparison	Tumor Subtype	Index Subjects, N	Reference Subjects, N	Estimate (95% CI)	p-heterogeneity
Case-control estimates
Barnes [4]	2011	The MARIE study	Germany	50-75	Case-control	Individual study	White	Yes vs. No	ER+	2436	6386	1.19 (1.07, 1.31)	Not reported
									ER-PR-	540	6386	1.47 (1.21, 1.78)
Cotterchio [13]	2003	Women's Health Study and Enhanced Cancer Surveillance Study	Canada	25-74	Case-control	Pooled study	White	Yes vs. No	ER+PR+	1708	3506	3.80 (3.24, 4.47)	Not reported
									ER-PR-	660	3506	3.01 (2.40, 3.77)
Gaudet [18]	2018	Cancer Prevention Study-II Nutrition Cohort; Melbourne Collaborative Cohort Study; National Institutes of Health-AARP Diet and Health Study; Nurses' Health Study; Nurses' Health Study-II; Prostate, Lung, Colorectal, and Ovarian Cancer Screening cohort; Swedish Mammographic Cohort; Swedish Women's Lifestyle and Health Study; Women's Health Initiative Observational Study	Australia, Sweden, US	54.3 (14.3)	Prospective cohort	Pooled study	White	Yes vs. No	Luminal	6541	606,025 at risk	1.32 (1.25, 1.39)	Not reported
									Triple negative	717	60,6025 at risk	1.33 (1.13, 1.56)
Gaudet [19]	2011	Cancer and Steroid Hormone Study	US	20-56	Case-control	Individual study	White	Yes vs. No	Luminal	522	3431	1.80 (1.38, 2.34)	0.018
									Triple negative	241	3431	1.01 (0.65, 1.58)
Giudici [80]	2017	Trieste, Friuli-Venezia Giulia	Italy	43.3 (4.8)	Case-control	Individual study	White	Yes vs. No	Luminal	152	277	3.24 (1.47, 7.14)	N/A
Holm [21]	2017	Karolinska Mammography Project for Risk Prediction of Breast Cancer and LIBRO-1 Study	Sweden	25-88	Case-control	Pooled study	White	Yes vs. No	Luminal	2240	5425	1.18 (1.04, 1.34)	Not reported
									Basal-like	238	5425	1.03 (0.45, 1.61)
Kreiger [27]	1991	Princess Margaret Hospital, Toronto	Canada	20-69	Case-control	Individual study	White	Yes vs. No	ER+	351	1214	3.01 (1.84, 4.93)	Not reported
									ER-	177	1214	4.21 (2.00, 8.87)
Ntirenganya [34]	2021	University Teaching Hospital of Kigali and Butaro Cancer Center of Excellence	Rwanda	41 (18-50)	Case-control	Individual study	Black or African American	Yes vs. No	Luminal	67	170	1.27 (0.50, 3.21)	Not reported
									Triple negative	22	170	0.66 (0.13, 3.22)
Pollán [75]	2013	Navarre Breast Cancer Screening Program	Spain	45-65	Case-control	Individual study	White	Previous breast biopsy vs. No	Triple negative	72	4666	1.84 (0.90, 3.76)	N/A
Rice [38]	2018	Mayo Mammography Health Study, Nurses' Health Study, Nurses' Health Study II, San Francisco Bay Area Breast Cancer, and San Francisco Mammography Registry	US	Not reported overall	Case-control	Pooled study	White	Previous breast biopsy vs. No	ER+	2670	8729	1.39 (1.25, 1.55)	Not reported
									ER-	529	8729	1.62 (1.32, 1.98)
Rosenberg [43]	2006	All native Swedish female residents	Sweden	50-74	Case-control	Individual study	White	Yes vs. No	ER+	1451	3065	1.51 (1.23, 1.86)	Not reported
									ER-PR-	332	3065	1.50 (1.10, 2.10)
Tamimi [45]	2012	Nurses' Health Study	US	60.9 (7.0)	Prospective cohort	Individual study	White	Yes vs. No	Luminal	1588	2,009,767 PY	1.44 (1.30, 1.60)	Not reported
									Basal-like	226	2,586,316 PY	1.50 (1.10, 2.00)
Case-only estimates
Román [188]	2018	Population-based screening program	Spain	50-69	Case-only	Individual study	White	Yes vs. No	ER-	467	2,180 ER+	0.82 (0.52, 1.29)	Not reported
Zhang [66]	2019	Tianjin Cohort of Breast Cancer Cases	China	52.3 (10.7)	Case-only	Individual study	Asian	Yes vs. No	Basal-like	563	4,881 Luminal A	1.05 (0.84, 1.31)	Not reported
