## Supplementary material for "Risk factors for breast cancer subtypes by race and ethnicity: A scoping review of the literature": Table S16

### Sheet:  TabS16 MBD
Supplementary Table 16. Published case-control and case-only estimates for the association between mammographic breast density and breast cancer risk.
Author [ref.]	Year	Study population	Country	Age (years)	Study design	Individual/Pooled	Self reported race and ethnicity	Comparison	Tumor Subtype	Index Subjects, N	Reference Subjects, N	Estimate (95% CI)	p-heterogeneity
Case-control estimates
Bertrand [189]	2015	Mayo Mammography Health Study, Mayo Clinic Breast Cancer Study, Nurses' Health Study, Nurses' Health Study 2, Mayo Clinic Mammography Study, San Francisco Bay Area Breast Cancer SPORE, and San Francisco Mammography Registry	US	57	Case-control	Pooled study	White	51%+ vs. 11-25% density	ER+	2817	8558	3.81 (3.32, 4.38)	0.64
Bertrand	2015	Mayo Mammography Health Study, Mayo Clinic Breast Cancer Study, Nurses' Health Study, NHSII, Mayo Clinic Mammography Study, San Francisco Bay Area Breast Cancer SPORE and San Francisco Mammography Registry		57	Case-control	Pooled study	European	51%+ vs. 11-25% density	ER-	568	8558	3.56 (2.71, 4.67)
Friebel-Klingner [70]	2021	University of Pennsylvania Health System	US	56.3 (40.0-84.0)	Prospective cohort	Individual study	White	BIRADS heterogeneously dense or extremely dense vs. almost entirely fatty or scattered areas of fibroglandular density	ER/PR+, HER2-	218	25,013 at risk	1.79 (1.31, 2.41)	Not reported
Friebel-Klingner	2021	University of Pennsylvania Health System		56.3 (40.0-84.0)	Prospective cohort	Individual study	European	BIRADS heterogeneously dense or extremely dense vs. almost entirely fatty or scattered areas of fibroglandular density	Triple negative	61	25,013 at risk	2.53 (1.45, 4.44)
Holm [21]	2017	Karolinska Mammography Project for Risk Prediction of Breast Cancer and LIBRO-1 Study	Sweden	25-88	Case-control	Pooled study	White	Per SD of absolute MD	Luminal	1400	14814	1.71 (1.63, 1.79)	0.8
Holm	2017	Karolinska Mammography Project for Risk Prediction of Breast Cancer, Libro-1study		25-88	Prospective cohort	Pooled study	European	Per SD of absolute MD	Basal-like	95	14814	1.58 (1.34, 1.87)
Krishnan [190]	2017	Melbourne Collaborative Cohort Study	Australia	27-75	Case-control	Individual study	White	Per SD of percent dense area	ER+	282	700	1.43 (1.25, 1.64)	0.23
Krishnan	2017	Melbourne Collaborative Cohort Study		27-75	Prospective cohort	Individual study	European	Per SD of percent dense area	ER-	186	700	1.71 (1.32, 2.20)
Ma [191]	2009	Women's Contraceptive and Reproductive Experiences Study	US	35-64	Case-control	Pooled study	White	≥30 vs. <30 percent	Luminal A	121	227	1.68 (0.99, 2.88)	Not reported
							European	>=30 vs. <30 percent	Triple negative	47	227	1.96 (0.87, 4.45)
							Black or African American	≥30 vs. <30 percent	Luminal A	63	149	1.33 (0.69, 2.63)	Not reported
							African	>=30 vs. <30 percent	Triple negative	59	149	1.84 (0.93, 3.66)
Maskarinec [192]	2017	The French E3N cohort	France	53 (6.7)	Prospective cohort	Individual study	White	Per 1 SD increase in percent density	ER+	564	564	1.45 (1.26, 1.92)	Not reported
	2017	The French E3N cohort		53 (6.7)	Prospective cohort	Individual study	European	Per 1 SD increase in percent density	ER-	125	125	1.69 (1.27, 2.23)
Park [193]	2014	National Cancer Center	South Korea	49 (23-88)	Case-control	Individual study	Asian	VDG 4 vs. 1/2	HR+	213	774	2.45 (1.57, 3.83)	Not reported
Park	2014	National Cancer Center, Korea		49 (23-88)	Case-control	Individual study	Asian	VDG 4 vs. 1/2	HR-	89	774	2.25 (1.35, 3.78)
Pollán [75]	2013	Navarre Breast Cancer Screening Program	Spain	45-65	Case-control	Individual study	White	>50% vs. 0-10%	HR+, HER2-	651	4666	2.60 (1.95, 3.45)	Not reported
Pollán	2013	Navarre Breast Cancer Screening Program		45-65	Case-control	Individual study	European	>50% vs. 0-10%	Triple negative	72	4666	3.15 (1.26, 7.84)
Shin [194]	2018	Samsung Medical Center patients	South Korea	Not reported	Case-control	Individual study	Asian	≥26.27% vs. <9.00% dense area	ER+	509	1241	1.29 (0.95, 1.74)	Not reported
Shin	2018	Samsung Medical Center patients		Not reported	Case-control	Individual study	Asian	>=26.27 vs. < 9.00 percentage dense area	ER-	132	1241	1.63 (0.85, 3.10)
Yaghjyan [195]	2015	Nurses' Health Study and Nurses' Health Study II	US	25-55	Case-control	Pooled study	White	≥50% vs. <10% density	ER+	768	2052	3.06 (2.17, 4.32)	0.08
Yaghjyan	2015	Nurses' Health Study, Nurses' Health Study II		25-55	Prospective cohort	Pooled study	European	>=50% vs. <10% density	ER-	165	2052	4.61 (2.36, 9.03)
Yaghjyan [196]	2011	Nurses' Health Study	US	60.9 (7.0)	Case-control	Individual study	White	≥50% vs. <10%	ER+	645	1780	2.94 (2.02, 4.27)	0.87
Yaghjyan	2011	Nurses' Health Study		60.9 (7.0)	Prospective cohort	Individual study	European	>=50% vs. <10%	ER-	157	1780	4.78 (2.42, 9.42)
Ye [86]	2019	Cancer Hospital of China Medical University	China	57.0 (5.1)	Case-control	Individual study	Asian	BIRADS IV vs. I	Triple negative	72	398	2.25 (0.69, 7.36)	N/A
Case-only estimates
Arora [197]	2010	Memorial Sloan Kettering Cancer Center	US	56 (27-91)	Case-only	Individual study	White	Extremely dense vs. Less than extremely dense	Triple negative	185	968 Luminal A	0.39 (0.20, 0.77)	Not reported
Edwards [198]	2017	University of Virginia Medical Center	US	18+	Case-only	Individual study	White	Per 1% of volumetric breast density	Triple negative	86	233 Luminal A	1.02 (0.97, 1.07)	0.123
Eriksson [199]	2012(a)	Stockholm-Gotland Breast Cancer Registry	Sweden	32-86	Case-only	Individual study	White	Per SD increase in absolute dense area	Basal-like	19	30 Luminal A	0.83 (0.33, 2.10)	Not reported
Eriksson [200]	2012(b)	Cancer Hormone Replacement Epidemiology in Sweden Study	Sweden	50-74	Case-only	Individual study	White	≥25 vs. <25 percent	ER-	256	971 ER+	0.93 (0.63, 1.39)	Not reported
Ma [191]	2009	Women's Contraceptive and Reproductive Experiences Study	US	35-64	Case-control	Pooled study	White	≥30 vs. <30 percent	Triple negative	47	227 Luminal A	1.31 (0.54, 3.19)	Not reported
							Black or African American	≥30 vs. <30 percent	Triple negative	59	149 Luminal A	1.43 (0.60, 3.40)	Not reported
Pizzato [58]	2020	Piedmont Cancer Registry	Italy	61 (median)	Case-only	Individual study	White	BIRADS 3-4 vs. 1	Triple negative	104	729 Luminal A	0.37 (0.15, 0.88)	Not reported
Sartor [201]	2015	Malmo Diet and Cancer Study	Sweden	57.3 (7.9)	Case-only	Individual study	White	Per 1 BIRADS category increase	Triple negative	41	303 Luminal A	1.64 (0.94, 2.86)	Not reported
Tan [202]	2021	LIBRO-1 Study	Sweden	40-69	Case-only	Individual study	White	BIRADS D vs. A	Basal	68	908 Luminal A	0.24 (0.03, 2.10)	Not reported
Tian [203]	2021	National Cancer Center; National Clinical Research Center for Cancer; and Cancer Hospital, Chinese Academy of Medical Sciences and Peking Union Medical College, Bejing	China	52.4 (11.2)	Case-only	Individual study	Asian	Volpara density grade D vs. A&B	Triple negative	194	565 Luminal A	1.67 (0.98, 2.86)	Not reported
Timmermans [204]	2022	Flemish Breast Cancer Screening Programme	Belgium	Not reported	Case-only	Individual study	White	BIRADS IV vs. I	Triple negative	71	351 Non-Triple negative	0.33 (0.13, 0.81)	Not reported
Zhang [66]	2019	Tianjin Cohort of Breast Cancer Cases	China	52.3 (10.7)	Case-only	Individual study	Asian	BIRADS dense vs. non-dense	Basal-like	563	4,881 Luminal A	0.92 (0.69, 1.23)	Not reported
