## Supplementary material for "Risk factors for breast cancer subtypes by race and ethnicity: A scoping review of the literature": Table S17

### Sheet: TabS17 OC use
Supplementary Table 17. Published case-control and case-only estimates for the association between oral contraceptive use and breast cancer risk.
Author [ref.]	Year	Study population	Country	Age (years)	Study design	Individual/Pooled	Self reported race and ethnicity	Comparison	Tumor Subtype	Index Subjects, N	Reference Subjects, N	Estimate (95% CI)	p-heterogeneity
Case-control estimates
Bao [3]	2011	Shanghai Breast Cancer Study	China	25-64	Case-control	Individual study	Asian	≥48 vs. 0 months	ER+	1702	3460	0.81 (0.62, 1.04)	0.36
Bao	2011	Shanghai Breast Cancer Study		25-64	Case-control	Individual study	Asian	>=48 vs. 0 months	ER-	959	3460	1.26 (0.96, 1.67)
Barnes [4]	2011	The MARIE study	Germany	50-75	Case-control	Individual study	White	≥36 vs. 0 months	ER+	2436	6386	0.94 (0.85, 1.05)	Not reported
Barnes	2011	The MARIE study		50-75	Case-control	Individual study	European	>=36 vs. 0 months	ER-PR-	540	6386	1.05 (0.85, 1.30)
Beaber [205]	2014	Seattle-Puget Sound metropolitan area	US	20-44	Case-control	Individual study	White	≥15 vs. 0 years	ER+	247	355	1.60 (1.00, 2.30)	Not reported
Beaber	2014	Seattle-Puget Sound metropolitan area		55-74 (Baglia), 20-44 (Beaber), 20-45 (Dolle), 20-44(Li, 2013), 65-79 (Li, 2003), 20-44 (Kawai), 55-79 (Phipps)	Case-control	Individual study	European	>=15 vs. 0 years	Triple negative	81	355	1.70 (0.80, 3.60)
Bethea [206]	2015	African American Breast Cancer Epidemiology and Risk Consortium	US	20-75	Case-control	Pooled study	Black or African American	≥15 vs. 0 years	ER+	986	5412	0.98 (0.76, 1.27)	Not reported
Bethea	2015	African American Breast Cancer Epidemiology and Risk consortium		<=40: 8.1%; 40-49: 23.0%; 50-59: 27.8; >=60:	Case-control	Pooled study	African	>=15 vs. 0 years	Triple negative	281	5412	1.62 (1.11, 2.38)
Britton [8]	2002	Women's Interview Study of Health	US	20-44	Case-control	Individual study	White	Ever vs. Never	ER+	734	1397	1.15 (0.89, 1.49)	Not reported
Britton	2002	Women's Interview Study of Health		20-44	Case-control	Individual study	European	Ever vs. Never	ER-	478	1397	1.57 (1.12, 2.19)
Burchardt [207]	2021	Nurses' Health Study II	US	25-42	Prospective cohort	Individual study	White	>5 vs. 0 years	ER+/PR+	318	422,902 PY	1.54 (1.16, 2.05)	0.52
	2021	Nurses' Health Study II		25-42	Prospective cohort	Individual study	European	>5 vs. 0 years	ER-/PR-	75	422,902 PY	1.51 (0.81, 2.81)
Busund [208]	2018	Norwegian Women and Cancer Study	Norway	30-70	Prospective cohort	Individual study	White	≥10 vs. 0 years	ER+	679	1245	1.33 (1.05, 1.67)	Not reported
Busund	2018	Norwegian Women and Cancer Study		30-70	Prospective cohort	Individual study	European	>=10 vs. 0 years	ER-	191	1245	1.93 (1.24, 2.99)
Cerne [10]	2012	Institute of Oncology, Ljubljana	Slovenia	61.6 (5.8)	Case-control	Individual study	White	≥10 vs. 0 years	ER+PR+	454	709	0.81 (0.55, 1.20)	Not reported
Cerne	2012	Institute of Oncology in Ljubljana, Slovenia		61.6 (5.8)	Case-control	Individual study	European	>=10 vs. 0 years	ER-PR-	106	709	0.70 (0.36, 1.38)
Cotterchio [13]	2003	Women's Health Study and Enhanced Cancer Surveillance Study	Canada	25-74	Case-control	Pooled study	White	≥10 vs. 0 years	ER+PR+	1749	3346	0.94 (0.74, 1.19)	Not reported
									ER-PR-	669	3346	1.38 (1.01, 1.88)
Ellingjord-Dale [15]	2017	Norwegian Breast Cancer Screening Program	Norway	50-69	Case-control	Individual study	White	>10 vs. 0 years	ER+	3372	16475	1.11 (0.97, 1.27)	0.56
									Triple negative	349	1703	1.25 (0.82, 1.90)
Gaudet [18]	2018	Cancer Prevention Study-II Nutrition Cohort; Melbourne Collaborative Cohort Study; National Institutes of Health-AARP Diet and Health Study; Nurses' Health Study; Nurses' Health Study-II; Prostate, Lung, Colorectal, and Ovarian Cancer Screening cohort; Swedish Mammographic Cohort; Swedish Women's Lifestyle and Health Study; Women's Health Initiative Observational Study	Australia, Sweden, US	54.3 (14.3)	Prospective cohort	Pooled study	White	Ever vs. Never	Luminal	10040	606,025 at risk	1.01 (0.97, 1.06)	Not reported
Gaudet	2018	CPSII, MCCS, NIH-AARP, NHS, NHS2, PLCO, SMC, SWLH, WHI-OS		54.3 (14.3)	Prospective cohort	Pooled study	European	Ever vs. Never	Triple negative	1150	606,025 at risk	1.03 (0.90, 1.18)
Gaudet [19]	2011	Cancer and Steroid Hormone Study	US	20-56	Case-control	Individual study	White	Ever vs. Never	Luminal	527	3432	0.85 (0.68, 1.05)	0.26
Gaudet	2011	Cancer and Steroid Hormone Study		20-56	Case-control	Pooled study	European	Ever vs. Never	Triple negative	246	3432	1.21 (0.87, 1.67)
Giudici [80]	2017	Trieste, Friuli-Venezia Giulia	Italy	43.3 (4.8)	Case-control	Individual study	White	≥5 years vs. Never	Luminal A	85	157	1.24 (0.67, 1.81)	N/A
Gomes [20]	2022	Fundação Assistencial da Paraíba, Campina Grande and Hospital Napoleão Laureano, João Pessoa	Brazil	54.9 (12.3)	Case-control	Individual study	Hispanic or Latina	Yes vs. No	Luminal	229	321	3.36 (2.33, 4.86)	<0.001
Gomes	2022	“Fundação Assistencial da Paraíba” public hospital in Campina Grande and “Hospital Napoleão Laureano” in João Pessoa		54.9 (12.3)	Case-control	Individual study	Latino	Yes vs. No	Triple negative	43	321	1.57 (0.77, 3.22)
Ma [31]	2006	Los Angeles County Cancer Surveillance Program	US	20-49	Case-control	Individual study	White	≥10 vs. 0 years	ER+PR+	854	440	0.76 (0.49, 1.18)	Not reported
Ma	2006	Los Angeles County Cancer Surveillance Program		20-49	Case-control	Individual study	European	>=10 vs. 0 years	ER-PR-	385	440	1.27 (0.75, 2.14)
Ntirenganya [34]	2021	University Teaching Hospital of Kigali and Butaro Cancer Center of Excellence	Rwanda	41 (18-50)	Case-control	Individual study	Black or African American	Yes vs. No	Luminal	67	170	1.54 (0.89, 2.67)	Not reported
Ntirenganya	2021	University Teaching Hospital of Kigali and Butaro Cancer Center of Excellence, Rwanda		41 (18-50)	Case-control	Individual study	African	Yes vs. No	Triple negative	22	170	1.05 (0.41, 2.67)
Park [74]	2016(a)	Seoul Breast Cancer Study	South Korea	47.7 (10.9)	Case-control	Individual study	Asian	Ever vs. Never	Luminal	1660	3163	1.26 (1.01, 1.71)	Not reported
Park	2016	Seoul Breast Cancer Study		47.7 (10.9)	Case-control	Individual study	Asian	Ever vs. Never	Triple negative	434	3163	1.06 (0.66, 1.70)
Phipps [36]	2011(a)	Women's Health Initiative	US	50-79	Prospective cohort	Individual study	White	≥10 vs. 0 years	ER+	2610	150,478 non-cases	0.80 (0.68, 0.94)	Not reported
									Triple negative	307	150,478 non-cases	1.11 (0.72, 1.70)
Potter [37]	1995	Iowa Women's Health Study	US	55-69	Prospective cohort	Individual study	White	Ever vs. Never	ER+	513	482,038 PY	1.15 (0.90, 1.46)	Not reported
									ER-PR-	80	240,348 PY	1.14 (0.64,2.02)
Ritte [39]	2013(a)	European Prospective Investigation into Cancer and Nutrition	Denmark, France, Italy, Germany, Greece, Norway, Spain, Sweden, Netherlands, UK	51.3 (35-70)	Prospective cohort	Pooled study	White	≥10 vs. ≤1 year	ER+PR+	1793	3,346,356 PY	1.02 (0.89, 1.18)	0.37
Ritte	2013(b)	European Prospective Investigation into Cancer and Nutrition		51.3 (35-70)	Prospective cohort	Individual study	European	>=10 vs. <=1 year	ER-PR-	539	3,346,356 PY	1.11 (0.87, 1.42)
Rosenberg [209]	2010	Black Women's Health Study	US	21-69	Prospective cohort	Individual study	Black or African American	≥15 vs. 0 years	ER+	495	574,592 PY	1.15 (0.71, 1.85)	Not reported
	2010	Black Women's Health Study		21-69	Prospective cohort	Individual study	African	>=15 vs. 0 years	ER-PR-	279	574,592 PY	2.25 (1.23, 4.11)
Sarink [44]	2022	Multiethnic Cohort Study	US	72 (IQR: 65-78)	Prospective cohort	Individual study	White	≥5 years vs. Never	ER+	1063	20,003 at risk	0.94 (0.79, 1.11)	Not reported
									ER-	189	20,003 at risk	1.67 (1.16, 2.40)
							Black or African American	≥5 years vs. Never	ER+	598	16,060 at risk	1.21 (0.95, 1.54)	Not reported
									ER-	204	16,060 at risk	1.88 (1.29, 2.73)
							Asian	≥5 years vs. Never	ER+	1216	22,333 at risk	1.06 (0.87, 1.28)	Not reported
									ER-	231	22,333 at risk	1.63 (1.10, 2.42)
							Hispanic or Latina	≥5 years vs. Never	ER+	542	17,646 at risk	1.46 (1.12, 1.89)	Not reported
									ER-	141	17,646 at risk	0.77 (0.41, 1.46)
Xie [48]	2022	21 hospitals in northern and eastern China provinces (Beijing, Hebei, Heilongjiang, Henan, Jilin, Shandong, Shanxi, Tianjin, Shenyang)	China	25-70	Case-control	Individual study	Asian	Yes vs. No	HR positive	902	1170	0.87 (0.61, 1.24)	Not reported
Xie	2022	Northern and Eastern China		25-70	Case-control	Individual study	Asian	Yes vs. No	Triple negative	136	1170	0.67 (0.30, 1.49)
Case-only estimates
Alsammarraie [52]	2020	Oncology Teaching Hospital, Baghdad Medical City	Iraq	49 (27-85)	Case-only	Individual study	Asian	>5 vs. 0 years	ER-PR-	50	150 HR+	1.33 (0.54, 3.25)	Not reported
Benefield [53]	2021	African American Breast Cancer Epidemiology and Risk Consortium	US	20-75	Case-control	Pooled study	White	Ever vs. Never	Basal	691	827 Luminal A	1.01 (0.81, 1.27)	Not reported
Jerônimo [56]	2017	Fundação Assistencial da Paraíba, Campina Grande and Hospital Napoleão Laureano, João Pessoa	Brazil	55.1 (12.3)	Case-only	Individual study	Hispanic or Latina	Yes vs. No	Triple negative	38	134 Luminal A	0.66 (0.25, 1.75)	Not reported
Ma [31]	2006	Los Angeles County Cancer Surveillance Program	US	20-49	Case-control	Individual study	White	≥10 vs. 0 years	ER-PR-	385	854 ER+PR+	1.64 (1.04, 2.57)	Not reported
Martinez [57]	2013	Ella Binational Breast Cancer Study	Mexico, US	52 (12)	Case-only	Individual study	Hispanic or Latina	Ever vs. Never	Triple negative	159	571 Luminal A	0.70 (0.49, 1.01)	Not reported
Sanderson [61]	2021	Southern Tri-State Breast Health Study, Southern Community Cohort Study, Nashville Breast Health Study, and Black Women: Etiology and Survival of Triple-negative Breast Cancers Study	US	25-88	Case-only	Pooled study	Black or African American	Ever vs. Never	Triple negative	549	1,242 ER+	1.22 (0.94, 1.59)	Not reported
Turkoz [65]	2013	Department of Medical Oncology at Hacettepe University, Institute of Oncology	Turkey	Not reported	Case-only	Individual study	Asian	≥5 vs. 0 years	Non-luminal	401	1,483 Luminal	0.79 (0.46, 1.37)	Not reported
Zhang [66]	2019	Tianjin Cohort of Breast Cancer Cases	China	52.3 (10.7)	Case-only	Individual study	Asian	Ever vs. Never	Basal-like	563	4,881 Luminal A	0.94 (0.70, 1.27)	Not reported
