## Supplementary material for "Risk factors for breast cancer subtypes by race and ethnicity: A scoping review of the literature": Table S18

### Sheet: TabS18 Estrogen only MHT
Supplementary Table 18. Published case-control and case-only estimates for the association between estrogen-only menopausal hormone therapy use and breast cancer risk.
Author [ref.]	Year	Study population	Country	Age (years)	Study design	Individual/Pooled	Self reported race and ethnicity	Comparison	Tumor Subtype	Index Subjects, N	Reference Subjects, N	Estimate (95% CI)	p-heterogeneity
Case-control estimates
Barnes [4]	2011	The MARIE study	Germany	50-75	Case-control	Individual study	White	Current vs. Never	ER+	2436	6386	1.24 (1.04, 1.47)	Not reported
Barnes	2011	The MARIE study		50-75	Case-control	Individual study	European	Current vs. Never	ER-PR-	540	6386	0.92 (0.65, 1.30)
Borgquist [210]	2007	Malmo Diet and Cancer Study	Sweden	57.3 (7.9)	Prospective cohort	Individual study	White	Ever vs. Never	ER+	222	12,583 at risk	0.55 (0.27, 1.11)	N/A
Cerne [10]	2012	Institute of Oncology, Ljubljana	Slovenia	61.6 (5.8)	Case-control	Individual study	White	Ever vs. Never	ER+PR+	454	709	0.49 (0.26, 0.93)	Not reported
Cerne	2012	Institute of Oncology in Ljubljana, Slovenia		61.6 (5.8)	Case-control	Individual study	European	Ever vs. Never	ER-PR-	106	709	0.33 (0.10, 1.11)
Cordina-Duverger [211]	2013	The CECILE Study	France	25-75	Case-control	Individual study	White	Ever vs. Never	ER+	590	816	1.34 (0.76, 2.37)	Not reported
Cordina-Duverger	2013	The CECILE Study		25-75	Case-control	Ever vs. Never	European	Ever vs. Never	ER-	99	816	0.35 (0.07, 1.54)
Ellingjord-Dale [15]	2017	Norwegian Breast Cancer Screening Program	Norway	50-69	Case-control	Individual study	White	Current vs. Never	ER+	3236	16160	1.00 (0.83, 1.21)	Not reported
Ellingjord-Dale	2017	Norwegian Breast Cancer Screening Program		50-69	Case-control	Individual study	European	Current vs. Never	Triple negative	338	1659	0.79 (0.43, 1.46)
Fournier [212]	2008	The French E3N cohort	France	53 (6.7)	Prospective cohort	Individual study	White	Ever vs. Never	ER+	1426	80,391 at risk	1.48 (1.07, 2.04)	Not reported
Fournier	2008	The French E3N cohort		53 (6.7)	Prospective cohort	Individual study	European	Ever vs. Never	ER-	366	80,391 at risk	1.44 (0.84, 2.48)
Jones [213]	2016	Breakthrough Generations Study	UK	22-98	Prospective cohort	Individual study	White	Current vs. Never	ER+	584	39,183 at risk	1.19 (0.75, 1.88)	Not reported
Jones	2016	Breakthrough Generations Study		22-98	Prospective cohort	Individual study	European	Current vs. Never	ER-	111	39,183 at risk	0.49 (0.12, 2.03)
Kerlikowske [214]	2003	Breast Cancer Surveillance Consortium	US	50-79	Prospective cohort	Pooled study	White	Current users vs. Nonusers	ER+	2715	373,265 at risk	1.14 (1.06, 1.23)	Not reported
									ER-	487	373,265 at risk	0.94 (0.86, 1.04)
Li [215]	2003	Seattle-Puget Sound metropolitan area	US	20-44	Case-control	Individual study	White	Ever vs. Never	ER+	513	736	1.00 (0.77, 1.30)	Not reported
									ER-PR-	75	736	1.00 (0.60, 1.70)
Rice [38]	2018	Mayo Mammography Health Study, Nurses' Health Study, Nurses' Health Study II, San Francisco Bay Area Breast Cancer, and San Francisco Mammography Registry	US	Not reported overall	Case-control	Pooled study	White	Current vs. Non-current	ER+	1164	4077	1.05 (0.89, 1.23)	Not reported
									ER-	4076	4077	0.94 (0.69, 1.29)
Rosenberg [216]	2016	African American Breast Cancer Epidemiology and Risk Consortium	US	20-75	Case-control	Pooled study	Black or African American	Ever vs. Never	ER+	971	4827	1.07 (0.89, 1.28)	Not reported
	2016	African American Breast Cancer Epidemiology and Risk consortium		<=40: 8.1%; 40-49: 23.0%; 50-59: 27.8; >=60:	Case-control	Pooled study	African	Ever vs. Never	ER-	453	4827	1.10 (0.85, 1.42)
Sarink [44]	2022	Multiethnic Cohort Study	US	72 (IQR: 65-78)	Prospective cohort	Individual study	White	Current vs. Never	ER+	1063	20,003 at risk	1.07 (0.90, 1.27)	Not reported
							European	Current vs. Never	ER-	189	20,003 at risk	1.07 (0.74, 1.55)
							Black or African American	Current vs. Never	ER+	598	16,060 at risk	1.10 (0.87, 1.38)	Not reported
							African	Current vs. Never	ER-	204	16,060 at risk	0.97 (0.66, 1.42)
							Asian	Current vs. Never	ER+	1216	22,333 at risk	1.22 (1.04, 1.42)	Not reported
							Asian	Current vs. Never	ER-	231	22,333 at risk	1.13 (0.79, 1.60)
							Hispanic or Latina	Current vs. Never	ER+	542	17,647 at risk	1.20 (0.95, 1.52)	Not reported
								Current vs. Never	ER-	141	17,647 at risk	1.81 (1.20, 2.73)
Sisti [77]	2016	Nurses' Health Study and Nurses' Health Study II	US	25-55	Prospective cohort	Pooled study	White	Current vs. Never	Luminal	3071	121,700 at risk	1.24 (1.13, 1.36)	Not reported
Sisti	2016	Nurses' Health Study, Nurses' Health Study II		25-55	Prospective cohort	Pooled study	European	Current vs. Never	Basal-like	378	121,700 at risk	1.25 (0.88, 1.77)
Stahlberg [217]	2004	Danish Nurse Cohort	Denmark	53 (8)	Prospective cohort	Individual study	White	Current vs. Never	HR+	126	10,874 at risk	2.52 (1.31, 4.84)	Not reported
	2004	Danish Nurse Cohort		53 (8)	Prospective cohort	Individual study	European	Current vs. Never	HR-	32	10,874 at risk	0.70 (0.09, 5.22)
Tamimi [45]	2012	Nurses' Health Study	US	60.9 (7.0)	Prospective cohort	Individual study	White	Current vs. Never	Luminal	1588	2,009,767 PY	1.31 (1.08, 1.59)	Not reported
Tamimi	2012	Nurses' Health Study		60.9 (7.0)	Prospective cohort	Individual study	European	Current vs. Never	Basal-like	226	2,009,865 PY	1.40 (0.80, 2.30)
Wang [218]	2020	NIH-AARP Diet and Health Cohort Study	US	50-71	Prospective cohort	Individual study	White	Ever vs. Never	ER+	1455	50,476 at risk	1.04 (0.90, 1.20)	Not reported
Wang	2020	NIH-AARP Diet and Health Cohort Study		50-71	Prospective cohort	Individual study	European	Ever vs. Never	ER-	304	50,476 at risk	1.01 (0.74, 1.38)
